# DNA sequencing and gene-expression profiling assists in making a tissue of origin diagnosis in cancer of unknown primary

**DOI:** 10.1101/2022.06.24.22276729

**Authors:** Atara Posner, Owen W.J. Prall, Tharani Sivakumaran, Dariush Etemadamoghadam, Niko Thio, Andrew Pattison, Shiva Balachander, Krista Fisher, Samantha Webb, Colin Wood, Anna DeFazio, Nicholas Wilcken, Bo Gao, Christos S Karapetis, Madhu Singh, Ian M Collins, Gary Richardson, Christopher Steer, Mark Warren, Narayan Karanth, Gavin Wright, Scott Williams, Joshy George, Rodney J Hicks, Alex Boussioutas, Anthony J Gill, Benjamin J. Solomon, Huiling Xu, Andrew Fellowes, Stephen B Fox, Penelope Schofield, David Bowtell, Linda Mileshkin, Richard W. Tothill

**Affiliations:** Department of Clinical Pathology and Centre for Cancer Research, University of Melbourne, Melbourne, Australia; Department of Pathology, Peter MacCallum Cancer Centre, Melbourne, Australia; Department of Medical Oncology, Peter MacCallum Cancer Centre, Melbourne, Australia; Sir Peter MacCallum Department of Oncology, University of Melbourne, Melbourne, Australia; Peter MacCallum Cancer Centre, Melbourne, Australia; The Westmead Institute for Medical Research, Sydney, Australia; Department of Gynaecological Oncology, Westmead Hospital, Sydney, Australia; The Daffodil Centre, The University of Sydney, a joint venture with Cancer Council NSW. Sydney, Australia; Department of Medical Oncology, Crown Princess Mary Cancer Centre, Westmead Hospital, Sydney, Australia; Department of Medical Oncology, Flinders University and Flinders Medical Centre, Adelaide, Australia; Department of Medical Oncology, Barwon Health Cancer Services, Geelong, Australia; Department of Medical Oncology, SouthWest HealthCare, Warrnambool and Deakin University, Geelong, Australia; Medical Oncology, Cabrini Health, Melbourne, Australia; Border Medical Oncology, Albury Wodonga Regional Cancer Centre, Albury, Australia; Medical Oncology, Bendigo Health, Bendigo, Australia; Division of Medicine, Alan Walker Cancer Centre, Darwin, Australia; Department of Cardiothoracic Surgery, St Vincent’s Hospital, Melbourne, Australia; Department of Radiation Oncology, Peter MacCallum Cancer Centre, Melbourne, Australia; Department of Computational Sciences, The Jackson Laboratory, Connecticut, United States; The St Vincent’s Hospital Department of Medicine, University of Melbourne, Melbourne, Australia; Department of Medicine, Royal Melbourne Hospital, University of Melbourne, Melbourne, Australia; Cancer Diagnosis and Pathology Group, Kolling Institute of Medical Research and Sydney Medical School, University of Sydney, Sydney, Australia; Department of Psychology, and Iverson Health Innovation Research Institute, Swinburne University, Melbourne, Australia; Behavioural Sciences Unit, Health Services Research and Implementation Sciences, Peter MacCallum Cancer Centre, Melbourne, Australia

**Author notes:** These authors contributed equally to this work (Linda Mileshkin, Richard W. Tothill). Corresponding authors: Richard Tothill, 305 Grattan St, Melbourne VIC 3000, Linda Mileshkin, 305 Grattan St, Melbourne VIC 3000. Competing interest statement: The authors declare no competing financial interests.

**Keywords:** cancer of unknown primary, next-generation sequencing, cancer diagnostic, mutation profiling, targeted therapy, tissue of origin classification

## Abstract

Cancer of unknown primary (CUP) constitutes a group of metastatic cancers in which standardized clinical investigations fail to identify a tissue of origin (TOO). Gene-expression profiling (GEP) has been used to resolve TOO, and DNA sequencing to identify potential targeted treatments; however, these methods have not been widely applied together in CUP patients. To assess the diagnostic utility of DNA and RNA tests for TOO classification, we applied GEP classification and/or gene-panel DNA sequencing in 215 CUP patients. Based on a retrospective review of pathology reports and clinical data, 77% of the cohort were deemed True-CUPs (T-CUP). Among the remaining cases, a latent primary diagnosis (10%) (LP-CUP) or TOO was highly suspected based on combined clinicopathological data (13%) (histology-resolved CUP, HR-CUP). High-medium confidence GEP classifications were made for 80% of LP/HR-CUPs, and these classifications were consistent with a pathologist-assigned diagnosis in 94% of cases, while only 56% of T-CUPs had high-medium confidence predictions. The frequency of somatic mutations in cancer genes was similar to 2,785 CUPs from AACR GENIE Project. DNA features, GEP classification, and oncovirus detection assisted making a TOO diagnosis in 37% of T-CUPs. Gene mutations and mutational signatures of diagnostic utility were found in 31% T-CUPs. GEP classification was useful in 13% of cases and viral detection in 4%. Among resolved T-CUPs, lung and biliary were the most frequently identified cancer types, while kidney cancer represented another minor subset. Multivariate survival analysis showed that unresolved T-CUPs had poorer overall survival than LP/HR-CUPs (Hazard ratio=1.9, 95% CI 1.1 − 3.2, p=0.016), while the risk of death was similar in genomically-resolved T-CUPs and LP/HR-CUPs. In conclusion, combining DNA and RNA profiling with clinicopathological data supported a putative TOO diagnosis in over a third of T-CUPs. DNA sequencing benefited T-CUP tumors with atypical transcriptional patterns that hindered reliable GEP classification.
