## Supplementary Table 3 for "DNA sequencing and gene-expression profiling assists in making a tissue of origin diagnosis in cancer of unknown primary"

### Sheet: Final List
Sup Table 3. Nanostring custom gene panel
Gene	Group	TumourClass	RefSeqID
ABCC4	Site of origin	Prostate	NM_005845.2
ABCC6	Site of origin	Liver	NM_001171.3
ABP1	Site of origin	Colorectal	NM_001091.2
ACER2	Site of origin	Bladder	NM_001010887.2
ACTG2	Site of origin	Cholangio	NM_001615.3
ADCYAP1	Site of origin	Mesothelioma	NM_001117.3
ADD2	Site of origin	Mesothelioma	NM_017483.2
AKR1C2	Site of origin	Mesothelioma	NM_001354.4
AMACR	Site of origin	Prostate	NM_203382.1
AMBP	Site of origin	Liver	NM_001633.2
ANKRD30A	Site of origin	Breast	XM_001131823.1
AP3D1	Site of origin	Ovarian	NM_001077523.1
APOC1	Site of origin	Liver	NM_001645.3
APOC2	Site of origin	Liver	NM_000483.3
APOH	Site of origin	Liver	NM_000042.2
ARMS2	Site of origin	Mesothelioma	NM_001099667.1
ARNTL	Site of origin	Thyroid	NM_001030273.1
ASGR2	Site of origin	Liver	NM_080912.2
ASPA	Site of origin	Kidney	NM_000049.2
ATP6V0E2	Site of origin	Prostate	NM_145230.2
BOLA2	Site of origin	Thyroid	NM_001031827.1
C12orf67	Site of origin	Testi	NM_144667.1
C1orf84	Site of origin	Liver	NM_001012960.1
C20orf75	Site of origin	Mesothelioma	NM_152611.2
C2orf89	Site of origin	Colorectal	NM_001080824.1
C5orf32	Site of origin	Gastric	NM_032412.3
C9	Site of origin	Pancreas	NM_001737.2
CA12	Site of origin	Kidney	NM_001218.3
CADM1	Site of origin	Thyroid	NM_014333.3
CALB2	Site of origin	Mesothelioma	NM_007088.2
CAMK2N1	Site of origin	Lung	NM_018584.5
CAPN2	Site of origin	Pancreas	NM_001748.3
CAV1	Site of origin	Lung	NM_001753.3
CCL19	Site of origin	Sarcoma	NM_006274.2
CD1C	Site of origin	Lung	NM_001765.2
CD24	Site of origin	Melanoma	NM_013230.2
CDA	Site of origin	Pancreas	NM_001785.2
CDH6	Site of origin	Kidney	NM_004932.2
CDX2	Site of origin	Colorectal	NM_001265.2
CEACAM1	Site of origin	Sarcoma	NM_001712.3
CEACAM5	Site of origin	Colorectal	NM_004363.2
CEACAM6	Site of origin	Lung	NM_002483.3
CHGB	Site of origin	Neuro	NM_001819.1
CITED2	Site of origin	Testi	NM_006079.3
CLDN18	Site of origin	Gastric	NM_016369.3
CLDN6	Site of origin	Ovarian	NM_021195.4
CNTN3	Site of origin	Gastric	NM_020872.1
COL2A1	Site of origin	Sarcoma	NM_001844.3
CPB1	Site of origin	Mesothelioma	NM_001871.2
CRYAB	Site of origin	Kidney	NM_001885.1
CSPG4	Site of origin	Melanoma	NM_001897.4
CTRC	Site of origin	Pancreas	NM_007272.2
CYP3A5	Site of origin	Pancreas	NM_000777.2
CYP4A11	Site of origin	Testi	NM_000778.2
DAZ2	Site of origin	Breast	NM_020363.2
DCBLD2	Site of origin	Pancreas	NM_080927.3
DCTN1	Site of origin	Neuro	NM_004082.2
DDX25	Site of origin	Neuro	NM_013264.2
DERPC	Site of origin	Ovarian	NM_017804.3
DMGDH	Site of origin	Kidney	NM_013391.2
DNMT3A	Site of origin	Pancreas	NM_175630.1
DSC2	Site of origin	SCC	NM_024422.2
DST	Site of origin	SCC	NM_001723.4
EFEMP1	Site of origin	Mesothelioma	NM_004105.3
EFHD1	Site of origin	Breast	NM_025202.2
EPHA4	Site of origin	Thyroid	NM_004438.3
EPHA5	Site of origin	Prostate	NM_182472.1
EPYC	Site of origin	Sarcoma	NM_004950.3
ERBB3	Site of origin	Sarcoma	NM_001005915.1
ERCC4	Site of origin	Lung	NM_005236.1
ESR1	Site of origin/Amp	Breast	NM_000125.2
EVL	Site of origin	Breast	NM_016337.2
EZH2	Site of origin	Thyroid	NM_152998.1
FABP1	Site of origin	Colorectal	NM_001443.1
FAM3C	Site of origin	Testi	NM_001040020.1
FBLN5	Site of origin	Cholangio	NM_006329.2
FER1L4	Site of origin	Bladder	NR_001442.1
FGF2	Site of origin	Mesothelioma	NM_002006.4
FLJ25996	Site of origin	Gastric	NM_001001699.1
FOXM1	Site of origin	Thyroid	NM_202003.1
FUT2	Site of origin	Gastric	NM_001097638.1
FXYD2	Site of origin	Kidney	NM_021603.2
GALNT4	Site of origin	Gastric	NM_003774.3
GATA2	Site of origin	Bladder	NM_032638.3
GATA3	Site of origin	Breast	NM_002051.2
GKN1	Site of origin	Gastric	NM_019617.3
GPBAR1	Site of origin	Cholangio	NM_170699.2
GPC3	Site of origin	Liver	NM_004484.2
GPX3	Site of origin	Thyroid	NM_002084.3
GRHL2	Site of origin	Mesothelioma	NM_024915.1
GRHL3	Site of origin	Bladder	NM_021180.2
GRINL1A	Site of origin	Ovarian	NM_001018102.1
HLA-DOB	Site of origin	Lung	NM_002120.3
HMCN1	Site of origin	Melanoma	NM_031935.2
INSL3	Site of origin	Testi	NM_005543.2
IQCJ	Site of origin	Bladder	NM_001042706.1
IQSEC3	Site of origin	Testi	NM_015232.1
ITGB3	Site of origin	Thyroid	NM_000212.2
ITIH1	Site of origin	Liver	NM_002215.1
KATNAL1	Site of origin	Bladder	NM_032116.3
KERA	Site of origin	Sarcoma	NM_007035.3
KIAA1199	Site of origin	Mesothelioma	NM_018689.1
KIF13B	Site of origin	Pancreas	NM_015254.2
KIF5C	Site of origin	Neuro	NM_004522.1
KLK3	Site of origin	Prostate	NM_001030050.1
KLKP1	Site of origin	Prostate	NR_002948.1
KRT17	Site of origin	SCC	NM_000422.1
KRT5	Site of origin	SCC	NM_000424.3
KRT6A	Site of origin	SCC	NM_005554.3
LDHD	Site of origin	Ovarian	NM_194436.1
LIM2	Site of origin	Testi	NM_030657.2
LOC100133991	Site of origin	Pancreas	NR_024435.1
LOC553137	Site of origin	Cholangio	NR_015365.1
LOC595101	Site of origin	Testi	NR_002453.4
LOC653216	Site of origin	Mesothelioma	XM_931950.1
LOC93432	Site of origin	Gastric	NR_003715.1
LPAR1	Site of origin	Sarcoma	NM_057159.2
LRRC26	Site of origin	Breast/Prostate	NM_001013653.2
LRRN1	Site of origin	Pancreas	NM_020873.5
LSR	Site of origin	Sarcoma	NM_205835.2
MAML3	Site of origin	Liver	NM_018717.3
MBIP	Site of origin	Lung	NM_016586.1
MGC57359	Site of origin	Testi	XM_499348.3
MIR199A2	Site of origin	Sarcoma	NR_029618.1
MMRN2	Site of origin	Bladder	NM_024756.1
MOGAT1	Site of origin	Cholangio	NM_058165.2
MS4A2	Site of origin	Cholangio	NM_000139.2
MUC13	Site of origin	Colorectal	NM_033049.2
MYO15A	Site of origin	Neuro	NM_016239.3
NAPSA	Site of origin	Lung	NM_004851.1
NEK6	Site of origin	Bladder	NM_014397.3
NKX3-1	Site of origin	Prostate	NM_006167.2
NOX1	Site of origin	Colorectal	NM_007052.4
NPPB	Site of origin	Mesothelioma	NM_002521.2
NQO1	Site of origin	Gastric	NM_000903.2
NR4A3	Site of origin	Cholangio	NM_173198.1
NTNG2	Site of origin	Sarcoma	NM_032536.1
OGN	Site of origin	Cholangio	NM_014057.3
OLFM4	Site of origin	Cholangio	NM_006418.3
OR51E2	Site of origin	Prostate	NM_030774.2
OVCH2	Site of origin	Bladder	NM_198185.2
PAX3	Site of origin	Melanoma	NM_181458.1
PAX8	Site of origin	Ovarian/Thyroid	NM_003466.3
PCSK1N	Site of origin	Neuro	NM_013271.2
PDK3	Site of origin	Testi	NM_005391.2
PIP5K1B	Site of origin	Colorectal	NM_003558.1
PLA2G7	Site of origin	Prostate	NM_005084.2
PLP1	Site of origin	Melanoma	NM_199478.1
PMEPA1	Site of origin	Prostate	NM_199169.1
PMP22	Site of origin	Liver	NM_153321.1
PNKD	Site of origin	Neuro	NM_022572.3
POMT2	Site of origin	Testi	NM_013382.3
PPAP2B	Site of origin	Thyroid	NM_177414.1
PRAP1	Site of origin	Liver	NM_145202.3
PRKY	Site of origin	SCC	NM_002760.3
PRLR	Site of origin	Breast	NM_000949.2
PSRC1	Site of origin	Melanoma	NM_001032291.1
RCCD1	Site of origin	Cholangio	NM_033544.2
RGL3	Site of origin	SCC	NM_001035223.1
RGMB	Site of origin	Cholangio	NM_001012761.1
RNASEH2C	Site of origin	Liver	NM_032193.3
RNF128	Site of origin	Bladder	NM_024539.3
RPL3L	Site of origin	SCC	NM_005061.2
RPS4Y1	Site of origin	Ovarian	NM_001008.3
RUFY1	Site of origin	Testi	NM_025158.3
RUNDC3A	Site of origin	Neuro	NM_006695.3
SAA1	Site of origin	Mesothelioma/Pancreas	NM_199161.1
SAA2	Site of origin	Pancreas	NM_030754.2
SATB2	Site of origin	Colorectal	NM_015265.1
SCG2	Site of origin	Neuro	NM_003469.3
SCGB2A2	Site of origin	Breast	NM_002411.2
SEMA5B	Site of origin	Kidney	NM_001031702.2
SERPIND1	Site of origin	Liver	NM_000185.3
SGEF	Site of origin	Prostate	NM_015595.2
SHOX2	Site of origin	SCC	NM_006884.2
SHPK	Site of origin	Testi	NM_013276.2
SLC12A8	Site of origin	Mesothelioma	NM_024628.4
SLC25A12	Site of origin	Liver	NM_003705.2
SLC28A1	Site of origin	Kidney	NM_004213.3
SLC30A4	Site of origin	Prostate	NM_013309.4
SLC34A2	Site of origin	Lung	NM_006424.1
SLC45A2	Site of origin	Melanoma	NM_016180.3
SLC4A5	Site of origin	Thyroid	NM_133478.2
SLC5A10	Site of origin	Kidney	NM_152351.3
SLCO4C1	Site of origin	Kidney	NM_180991.4
SMARCD3	Site of origin	Lung	NM_001003801.1
SNAI2	Site of origin	SCC	NM_003068.3
SNORA66	Site of origin	Testi	NR_002444.1
SNORD114-13	Site of origin	Sarcoma	NR_003206.1
SNTB2	Site of origin	Ovarian	NM_006750.3
SOX10	Site of origin	Melanoma	NM_006941.3
SPHK1	Site of origin	Cholangio	NM_021972.2
SYP	Site of origin	Neuro	NM_003179.2
SYT8	Site of origin	Pancreas	NM_138567.2
TACSTD1	Site of origin	Melanoma	NM_002354.1
TBX3	Site of origin	Bladder	NM_016569.3
TCN1	Site of origin	Cholangio	NM_001062.3
TFF2	Site of origin	Cholangio/Pancreas	NM_005423.3
TFF3	Site of origin	Colorectal	NM_003226.2
TMEM37	Site of origin	Kidney	NM_183240.2
TMEM63A	Site of origin	Sarcoma	NM_014698.1
TMEM91	Site of origin	Kidney	NM_001042595.1
TNFRSF21	Site of origin	Bladder	NM_014452.3
TRMT2A	Site of origin	Testi	NM_182984.3
TSHR	Site of origin	Thyroid	NM_001018036.1
TTC6	Site of origin	Breast	NM_001007795.1
TWIST1	Site of origin	Sarcoma	NM_000474.3
TYRP1	Site of origin	Melanoma	NM_000550.1
UCP2	Site of origin	Sarcoma	NM_003355.2
UNC5C	Site of origin	Thyroid	NM_003728.2
UNC5CL	Site of origin	Gastric	NM_173561.1
UPK1B	Site of origin	Bladder	NM_006952.3
UPK2	Site of origin	Bladder	NM_006760.2
UPK3A	Site of origin	Bladder/Prostate	NM_006953.2
VEGFA	Site of origin	Kidney	NM_001025366.1
VNN1	Site of origin	Cholangio	NM_004666.1
WDR86	Site of origin	Thyroid	NM_198285.1
ZBTB7A	Site of origin	Ovarian	NM_015898.2
ZFHX4	Site of origin	Sarcoma	NM_024721.3
ZNF320	Site of origin	Kidney	NM_207333.2
ZNF322B	Site of origin	Pancreas	NM_199005.1
ZNF483	Site of origin	Thyroid	NM_001007169.1
ZNF826	Site of origin	Kidney	NM_001039884.1
ZSWIM4	Site of origin	Ovarian	NM_023072.1
ALK	Fusion/Amp		NM_004304
BRAF	Fusion/Amp		NM_004333
EGFR	Fusion/Amp		NM_005228
FGFR1	Fusion/Amp		NM_015850
FGFR2	Fusion/Amp		NM_000141
FGFR3	Fusion/Amp		NM_000142
RAF1	Fusion/Amp		NM_002880
AKT3	Fusion		NM_181690
ERG	Site of origin/Fusion	Prostate	NM_182918
EWSR1	Fusion		NM_005243
NTRK1	Fusion		NM_002529
NTRK3	Fusion		NM_001012338
NUTM1	Fusion		NM_175741
PDGFB	Fusion		NM_002608
RET	Fusion		NM_020975
ROS1	Fusion		NM_002944
RSPO2	Fusion		NM_178565
RSPO3	Fusion		NM_032784
TMPRSS2	Fusion		NM_005656
AKT1	Amp		NM_005163
AKT2	Amp		NM_001626
AR	Amp		NM_001011645
AURKA	Amp		NM_003600
CCND1	Amp		NM_053056
CCND2	Amp		NM_001759
CCND3	Amp		NM_001760
CCNE1	Amp		NM_001238
CDK4	Amp		NM_000075
CDK6	Amp		NM_001259
CRKL	Amp		NM_005207
EPHA3	Amp		NM_005233
ERBB2	Amp		NM_004448
IGF1R	Amp		NM_000875
KIT	Amp		NM_000222
KRAS	Amp		NM_004985
MAPK1	Amp		NM_138957
MAPK3	Amp		NM_001040056
MCL1	Amp		NM_021960
MDM2	Amp		NM_002392
MDM4	Amp		NM_002393
MET	Amp		NM_000245
MYC	Amp		NM_002467
NKX2-1	Amp		NM_003317
PDGFRA	Amp		NM_006206
PIK3CA	Amp		NM_006218
RICTOR	Amp		NM_152756
CD160	Immune		NM_007053.2
CD244	Immune		NM_016382.2
CD274 (PD-L1)	Immune		NM_014143.3
CD80 (B7.1)	Immune		NM_005191.3
CD8A	Immune		NM_001768.5
CD8B	Immune		NM_004931.3
CTLA4	Immune		NM_005214.3
CXCL10	Immune		NM_001565.1
CXCL9	Immune		NM_002416.1
EOMES	Immune		NM_005442.2
FOXP3	Immune		NM_014009.3
GZMA	Immune		NM_006144.2
GZMB	Immune		NM_004131.3
HAVCR2	Immune		NM_032782.3
IDO1	Immune		NM_002164.3
IFNG	Immune		NM_000619.2
LAG3	Immune		NM_002286.5
PDCD1 (PD-1)	Immune		NM_005018.1
PDCD1LG2 (PD-L2)	Immune		NM_025239.3
PRDM1	Immune		NM_182907.1
PRF1	Immune		NM_005041.3
TBX21	Immune		NM_013351.1
CD19	Immune		NM_001770.4
CD79B	Immune		NM_021602.2
MS4A1 (CD20)	Immune		NM_152866.2
CXCL8 (IL8)	Immune		NM_000584.2
PTGS2 (COX-2)	Immune		NM_000963.1
IL6	Immune		NM_000600.1
CD68	Immune		NM_001251.2
PECAM1	Immune		NM_000442.3
ESM1	Immune		NM_007036
FAP	Immune		NM_004460
CTGF	Immune		NM_001901
THBS2	Immune		NM_003247
COL1A1	Immune		NM_000088.3
TRIM39	Control/HK		NM_021253.3
EIF2B4	Control/HK		NM_172195.3
ERCC3	Control/HK		NM_000122.1
PRPF38A	Control/HK		NM_032864.3
ZNF143	Control/HK		NM_003442.5
ABCB1	Fusion		NM_000927.3
HPV16	Viral target		HPV16_L1.1
HPV18	Viral target		HPV_18_L1.1
MCPyV	Viral target		NC_010277.1
