## Supplementary Table 4 for "DNA sequencing and gene-expression profiling assists in making a tissue of origin diagnosis in cancer of unknown primary"

### Sheet: Sheet1
Supplementary Table 4. Gene expression classifier cancer classes
TCGA study abbreviations	Included in NanoString training	NanoString/CUPGUIDE class
ACC	Yes	Neuroendocrine
BLCA	Yes	Bladder
BRCA	Yes	Breast
CESC	Yes	SCC
CHOL	Yes	Cholangiocarcinoma
COAD	Yes	Colorectal
DLBC	No
ESCA	No
GBM	No
HNSC	Yes	SCC
KICH	No
KIRC	Yes	Kidney
KIRP	No
LAML	No
LGG	No
LIHC	Yes	Liver
LUAD	Yes	Lung
LUSC	Yes	SCC
MESO	Yes	Mesothelioma
OV	Yes	Mullerian
PAAD	Yes	Pancreas
PCPG	Yes	Neuroendocrine
PRAD	Yes	Prostate
READ	Yes	Colorectal
SARC	Yes	Sarcoma
SKCM	Yes	Melanoma
STAD	Yes	Gastroesophageal
TGCT	Yes	Testi
THCA	Yes	Thyroid
THYM	No
UCEC	No
UCS	No
UVM	No
