## Supplementary Table 5 for "DNA sequencing and gene-expression profiling assists in making a tissue of origin diagnosis in cancer of unknown primary"

### Sheet: Sheet1
Supplementary Table 5. Nanostring test set accuracy/specificity/sensitivity
Class	Sensitivity	Specificity	Balanced Accuracy
Bladder	0.8	0.98	0.89
Breast	0.92	1	0.96
Cholangio	0.09	1	0.55
Colorectal	0.88	0.98	0.93
Gastric	0.87	0.98	0.92
Kidney	1	1	1
Liver	1	0.97	0.98
Lung	0.8	0.99	0.9
Melanoma	0.94	0.99	0.97
Mesothelioma	1	1	1
Neuro	0.82	1	0.91
Ovarian	0.82	1	0.91
Pancreas	0.4	0.95	0.67
Prostate	0.9	1	0.95
Sarcoma	1	1	1
SCC	0.88	0.98	0.93
Testi	1	0.99	1
Thyroid	1	1	1
