## Supplementary Table 6 for "DNA sequencing and gene-expression profiling assists in making a tissue of origin diagnosis in cancer of unknown primary"

### Sheet: plainKnn_pearson_tweaks_k_10
Supplementary Table 6. GEP classification performance on 188 known origin metastatic cancer samples
Source	SampleName	Label	Pred	Prob	IsCorrectPred
healthscope	X20170420_SUPERDX1R01C1RESCAN_01_04	Melanoma	Melanoma	1	Y
healthscope	X20170420_SUPERDX1R01C1RESCAN_01_05	Colorectal	Colorectal	1	Y
healthscope	X20170420_SUPERDX1R01C1RESCAN_01_06	Lung	Lung	1	Y
healthscope	X20170420_SUPERDX1R01C1RESCAN_01_07	SCC	SCC	0.9	Y
healthscope	X20170420_SUPERDX1R01C1RESCAN_01_08	Prostate	Prostate	1	Y
CANCER2015	X20170420_SUPERDX1R01C1RESCAN_01_09	Kidney	Kidney	1	Y
CANCER2015	X20170420_SUPERDX1R01C1RESCAN_01_10	Cholangiocarcinoma	Pancreas	0.5
healthscope	X20170427_SUPERDX1R02C1_MET_315_02	Liver	Liver	1	Y
healthscope	X20170427_SUPERDX1R02C1_MET_322_03	Sarcoma	Sarcoma	0.8	Y
healthscope	X20170427_SUPERDX1R02C1_MET_330_04	Lung	Lung	1	Y
healthscope	X20170427_SUPERDX1R02C1_MET_332_05	Kidney	Kidney	1	Y
healthscope	X20170427_SUPERDX1R02C1_MET_343_06	Melanoma	Melanoma	1	Y
healthscope	X20170427_SUPERDX1R02C1_MET_353_07	Neuroendocrine	Neuroendocrine	0.9	Y
healthscope	X20170427_SUPERDX1R02C1_MET_371_08	Breast	Breast	1	Y
healthscope	X20170427_SUPERDX1R02C1_MET_455_09	Ovarian	Ovarian	0.9	Y
healthscope	X20170427_SUPERDX1R02C1_MET_494_10	Pancreas	Pancreas	1	Y
healthscope	X20170427_SUPERDX1R02C1_MET_500_11	Gastric	Gastric	0.9	Y
healthscope	X20170427_SUPERDX1R02C1_MET_526_12	Mesothelioma	Mesothelioma	1	Y
healthscope	X20170428_SUPERDX1R03C1_MET_309_02	Melanoma	Melanoma	1	Y
healthscope	X20170428_SUPERDX1R03C1_MET_318_03	Sarcoma	Sarcoma	0.8	Y
healthscope	X20170428_SUPERDX1R03C1_MET_319_04	Colorectal	Colorectal	1	Y
healthscope	X20170428_SUPERDX1R03C1_MET_324_05	Colorectal	Colorectal	1	Y
healthscope	X20170428_SUPERDX1R03C1_MET_326_06	Lung	Lung	1	Y
healthscope	X20170428_SUPERDX1R03C1_MET_328_07	Colorectal	Colorectal	1	Y
healthscope	X20170428_SUPERDX1R03C1_MET_333_08	Melanoma	Melanoma	1	Y
healthscope	X20170428_SUPERDX1R03C1_MET_621_09	Thyroid	Thyroid	1	Y
healthscope	X20170428_SUPERDX1R03C1_MET_634_10	Cholangiocarcinoma	Pancreas	0.7
healthscope	X20170428_SUPERDX1R03C1_MET_640_11	Bladder	Bladder	1	Y
healthscope	X20170428_SUPERDX1R03C1_MET_641_12	Testi	Testi	1	Y
healthscope	X20170509_SUPERDX1R04C1_MET_372_02	Neuroendocrine	SCC	0.6
healthscope	X20170509_SUPERDX1R04C1_MET_379_03	Neuroendocrine	Neuroendocrine	0.6	Y
healthscope	X20170509_SUPERDX1R04C1_MET_383_04	Kidney	Kidney	1	Y
healthscope	X20170509_SUPERDX1R04C1_MET_395_05	Sarcoma	Sarcoma	0.5	Y
healthscope	X20170509_SUPERDX1R04C1_MET_402_06	Liver	Liver	1	Y
healthscope	X20170509_SUPERDX1R04C1_MET_403_07	Mesothelioma	Mesothelioma	1	Y
healthscope	X20170509_SUPERDX1R04C1_MET_407_08	SCC	SCC	1	Y
healthscope	X20170509_SUPERDX1R04C1_MET_408_09	Thyroid	Thyroid	1	Y
healthscope	X20170509_SUPERDX1R04C1_MET_412_10	Neuroendocrine	Neuroendocrine	0.6	Y
healthscope	X20170509_SUPERDX1R04C1_MET_413_11	Thyroid	Thyroid	1	Y
healthscope	X20170509_SUPERDX1R04C1_MET_426_12	SCC	SCC	0.9	Y
healthscope	X20170511_SUPERDX1R05C1_MET_346_02	SCC	Bladder	0.5
healthscope	X20170511_SUPERDX1R05C1_MET_428_03	Lung	Lung	0.6	Y
healthscope	X20170511_SUPERDX1R05C1_MET_430_04	Breast	Breast	1	Y
healthscope	X20170511_SUPERDX1R05C1_MET_437_05	Prostate	Prostate	1	Y
healthscope	X20170511_SUPERDX1R05C1_MET_442_06	Ovarian	Lung	0.6
Hicks/Tothill	X20170511_SUPERDX1R05C1_MET_723_08	Neuroendocrine	Neuroendocrine	1	Y
Hicks/Tothill	X20170511_SUPERDX1R05C1_MET_725_10	Neuroendocrine	Neuroendocrine	0.9	Y
Hicks/Tothill	X20170511_SUPERDX1R05C1_MET_726_11	Neuroendocrine	Neuroendocrine	0.7	Y
Hicks/Tothill	X20170511_SUPERDX1R05C1_MET_727_12	Neuroendocrine	Neuroendocrine	0.9	Y
healthscope	X20170511_SUPERDX1R05C2_MET_453_02	Colorectal	Colorectal	0.6	Y
healthscope	X20170511_SUPERDX1R05C2_MET_456_03	Pancreas	Liver	0.9
healthscope	X20170511_SUPERDX1R05C2_MET_460_04	Breast	SCC	0.3
healthscope	X20170511_SUPERDX1R05C2_MET_484_05	Pancreas	Gastric	0.6
healthscope	X20170511_SUPERDX1R05C2_MET_486_06	Pancreas	Pancreas	0.7	Y
healthscope	X20170511_SUPERDX1R05C2_MET_489_07	Gastric	Gastric	0.7	Y
healthscope	X20170511_SUPERDX1R05C2_MET_495_08	Gastric	Pancreas	0.5
Gastric	X20170511_SUPERDX1R05C2_MET_715_10	Gastric	Gastric	1	Y
Gastric	X20170511_SUPERDX1R05C2_MET_718_11	Gastric	Gastric	0.9	Y
Gastric	X20170511_SUPERDX1R05C2_MET_719_12	Gastric	Gastric	1	Y
healthscope	X20170516_SUPERDX1R06C1_MET_444_02	Pancreas	Colorectal	0.8
healthscope	X20170516_SUPERDX1R06C1_MET_448_03	Thyroid	Thyroid	1	Y
healthscope	X20170516_SUPERDX1R06C1_MET_449_04	Colorectal	Colorectal	1	Y
healthscope	X20170516_SUPERDX1R06C1_MET_450_05	Melanoma	Melanoma	1	Y
CANCER2015	X20170516_SUPERDX1R06C1_MET_702_06	Kidney	Kidney	1	Y
CANCER2015	X20170516_SUPERDX1R06C1_MET_703_07	Kidney	Kidney	0.6	Y
CANCER2015	X20170516_SUPERDX1R06C1_MET_707_08	Testi	Testi	1	Y
CANCER2015	X20170516_SUPERDX1R06C1_MET_709_09	Bladder	Bladder	1	Y
Gastric	X20170516_SUPERDX1R06C1_MET_721_12	Gastric	Gastric	0.9	Y
healthscope	X20170516_SUPERDX1R06C2_MET_568_02	Pancreas	Liver	0.6
healthscope	X20170516_SUPERDX1R06C2_MET_581_03	Breast	Breast	1	Y
healthscope	X20170516_SUPERDX1R06C2_MET_589_04	Breast	Breast	1	Y
healthscope	X20170516_SUPERDX1R06C2_MET_591_05	Breast	Breast	1	Y
healthscope	X20170516_SUPERDX1R06C2_MET_595_06	Prostate	Prostate	1	Y
healthscope	X20170516_SUPERDX1R06C2_MET_603_07	SCC	SCC	1	Y
healthscope	X20170516_SUPERDX1R06C2_MET_604_08	Breast	Breast	1	Y
healthscope	X20170516_SUPERDX1R06C2_MET_607_09	Breast	Breast	1	Y
healthscope	X20170516_SUPERDX1R06C2_MET_608_10	Breast	Breast	1	Y
healthscope	X20170516_SUPERDX1R06C2_MET_611_11	Colorectal	Colorectal	1	Y
healthscope	X20170516_SUPERDX1R06C2_MET_612_12	Breast	Breast	1	Y
healthscope	X20170518_SUPERDX1R07C1_MET_458_02	Ovarian	Ovarian	1	Y
healthscope	X20170518_SUPERDX1R07C1_MET_625_03	Cholangiocarcinoma	Pancreas	0.6
healthscope	X20170518_SUPERDX1R07C1_MET_636_04	Cholangiocarcinoma	Pancreas	1
healthscope	X20170518_SUPERDX1R07C1_MET_637_05	Testi	Testi	1	Y
healthscope	X20170518_SUPERDX1R07C1_MET_638_06	Bladder	Bladder	1	Y
Head and neck	X20170518_SUPERDX1R07C1_MET_730_07	SCC	SCC	1	Y
Head and neck	X20170518_SUPERDX1R07C1_MET_731_08	SCC	SCC	1	Y
Head and neck	X20170518_SUPERDX1R07C1_MET_734_09	SCC	SCC	1	Y
Head and neck	X20170518_SUPERDX1R07C1_MET_735_10	SCC	SCC	1	Y
Head and neck	X20170518_SUPERDX1R07C1_MET_737_11	SCC	SCC	1	Y
Head and neck	X20170518_SUPERDX1R07C1_MET_738_12	SCC	Bladder	0.5
healthscope	X20170519_SUPERDX1R08C1_MET_334_02	Lung	Lung	0.9	Y
healthscope	X20170519_SUPERDX1R08C1_MET_618_03	Thyroid	Thyroid	1	Y
healthscope	X20170519_SUPERDX1R08C1_MET_622_04	Thyroid	Thyroid	1	Y
healthscope	X20170519_SUPERDX1R08C1_MET_623_05	Thyroid	Thyroid	1	Y
healthscope	X20170519_SUPERDX1R08C1_MET_642_06	Cholangiocarcinoma	Pancreas	0.9
healthscope	X20170519_SUPERDX1R08C1_MET_645_07	Bladder	Bladder	1	Y
healthscope	X20170519_SUPERDX1R08C1_MET_646_08	Cholangiocarcinoma	Pancreas	0.9
CANCER2015	X20170519_SUPERDX1R08C1_MET_705_09	Sarcoma	Sarcoma	1	Y
CANCER2015	X20170519_SUPERDX1R08C1_MET_710_10	Testi	Testi	1	Y
Head and neck	X20170530_SUPERDX1R09C1_MET_736_07	SCC	SCC	1	Y
Head and neck	X20170530_SUPERDX1R09C1_MET_739_08	SCC	SCC	1	Y
prostate	X20170530_SUPERDX1R09C1_MET_740_09	Prostate	Prostate	1	Y
prostate	X20170530_SUPERDX1R09C1_MET_741_10	Prostate	Prostate	1	Y
prostate	X20170530_SUPERDX1R09C1_MET_742_11	Prostate	Prostate	1	Y
prostate	X20170530_SUPERDX1R09C1_MET_743_12	Prostate	Prostate	1	Y
Head and neck	X20170606_SUPERDX1R10C1_MET_732_05	SCC	SCC	0.6	Y
Head and neck	X20170606_SUPERDX1R10C1_MET_733_06	SCC	SCC	1	Y
prostate	X20170606_SUPERDX1R10C1_MET_744_07	Prostate	Prostate	1	Y
prostate	X20170606_SUPERDX1R10C1_MET_745_08	Prostate	Prostate	1	Y
AOCS	X20170606_SUPERDX1R10C1_MET_748_11	Ovarian	Ovarian	0.5	Y
CANCER2015	X20170607_SUPERDX1R11C1_MET_713_07	Kidney	Kidney	1	Y
AOCS	X20170607_SUPERDX1R11C1_MET_751_10	Ovarian	Ovarian	1	Y
AOCS	X20170607_SUPERDX1R11C1_MET_753_12	Ovarian	Ovarian	1	Y
healthscope	X20170615_SUPERDX1R12C1_MET_336_02	Melanoma	Melanoma	1	Y
healthscope	X20170615_SUPERDX1R12C1_MET_337_03	Melanoma	Melanoma	0.9	Y
healthscope	X20170615_SUPERDX1R12C1_MET_368_04	Ovarian	Ovarian	1	Y
healthscope	X20170615_SUPERDX1R12C1_MET_421_05	Bladder	Colorectal	0.9
healthscope	X20170615_SUPERDX1R12C1_MET_440_06	Ovarian	Gastric	0.7
healthscope	X20170615_SUPERDX1R12C1_MET_501_07	Pancreas	Liver	0.9
healthscope	X20170615_SUPERDX1R12C1_MET_502_08	Pancreas	Pancreas	0.8	Y
healthscope	X20170615_SUPERDX1R12C1_MET_504_09	Pancreas	Pancreas	0.8	Y
healthscope	X20170615_SUPERDX1R12C1_MET_507_10	Gastric	Gastric	1	Y
healthscope	X20170615_SUPERDX1R12C1_MET_514_11	Pancreas	Liver	0.5
healthscope	X20170615_SUPERDX1R12C1_MET_517_12	Gastric	Gastric	1	Y
healthscope	X20170620_SUPERDX1R13C1_MET_522_02	Sarcoma	Sarcoma	0.9	Y
healthscope	X20170620_SUPERDX1R13C1_MET_594_03	Lung	Lung	0.9	Y
healthscope	X20170620_SUPERDX1R13C1_MET_598_04	Lung	Pancreas	0.2
healthscope	X20170620_SUPERDX1R13C1_MET_606_05	Liver	Liver	1	Y
healthscope	X20170620_SUPERDX1R13C1_MET_615_06	Kidney	Kidney	1	Y
healthscope	X20170620_SUPERDX1R13C1_MET_617_07	Thyroid	Thyroid	1	Y
healthscope	X20170620_SUPERDX1R13C1_MET_619_08	Thyroid	Thyroid	1	Y
CANCER2015	X20170818_SUPERDX1R16C1_MET_760_04	Cholangiocarcinoma	Liver	0.6
CANCER2016	X20170818_SUPERDX1R16C1_MET_761_05	Cholangiocarcinoma	Gastric	0.4
CANCER2017	X20170818_SUPERDX1R16C1_MET_763_06	Melanoma	SCC	0.9
CANCER2018	X20170818_SUPERDX1R16C1_MET_764_07	Breast	Breast	1	Y
AOCS	X20170818_SUPERDX1R16C1_MET_777_12	Ovarian	Ovarian	1	Y
AOCS	X20170823_SUPERDX1R17C1_MET_778_09	Ovarian	Ovarian	1	Y
AOCS	X20170823_SUPERDX1R17C1_MET_780_11	Ovarian	Ovarian	1	Y
healthscope	X20170905_SUPERDX1R18C1_MET_338_02	Melanoma	Melanoma	1	Y
healthscope	X20170905_SUPERDX1R18C1_MET_360_03	Colorectal	Colorectal	1	Y
healthscope	X20170905_SUPERDX1R18C1_MET_409_04	Lung	Lung	1	Y
healthscope	X20170905_SUPERDX1R18C1_MET_410_05	Gastric	Gastric	1	Y
healthscope	X20170905_SUPERDX1R18C1_MET_511_06	Gastric	Gastric	0.6	Y
healthscope	X20170905_SUPERDX1R18C1_MET_513_07	Gastric	Colorectal	1
healthscope	X20170905_SUPERDX1R18C1_MET_527_08	Colorectal	Colorectal	1	Y
healthscope	X20170905_SUPERDX1R18C1_MET_530_09	Lung	Lung	0.6	Y
healthscope	X20170905_SUPERDX1R18C1_MET_596_10	Lung	Testi	0.4
healthscope	X20170905_SUPERDX1R18C1_MET_600_11	Neuroendocrine	Neuroendocrine	0.3	Y
healthscope	X20180208_SUPERDX1R23C1_MET_497_02	Gastric	Gastric	1	Y
healthscope	X20180208_SUPERDX1R23C1_MET_510_03	Gastric	Gastric	1	Y
healthscope	X20180308_SUPERDX1R24C1_MET_342_02	Melanoma	Melanoma	1	Y
healthscope	X20180308_SUPERDX1R24C1_MET_347_03	Melanoma	Melanoma	1	Y
healthscope	X20180308_SUPERDX1R24C1_MET_364_05	Neuroendocrine	Colorectal	1
healthscope	X20180308_SUPERDX1R24C1_MET_433_06	Neuroendocrine	Neuroendocrine	0.9	Y
healthscope	X20180412_SUPERDX1R25C1_MET_614_02	Colorectal	Colorectal	0.9	Y
healthscope	X20180413_SUPERDX1R26C1_MET_377_02	Prostate	Melanoma	0.4
RNSH	X20180503_SUPERDX1R28C1_MET_826_03	Liver	Liver	1	Y
RNSH	X20180517_SUPERDX1R29C1_MET_803_02	Cholangiocarcinoma	Liver	0.9
RNSH	X20180517_SUPERDX1R29C1_MET_807_03	Testi	Testi	1	Y
RNSH	X20180517_SUPERDX1R29C1_MET_812_04	Sarcoma	Sarcoma	0.8	Y
RNSH	X20180517_SUPERDX1R29C1_MET_817_05	Mesothelioma	Mesothelioma	1	Y
RNSH	X20180517_SUPERDX1R29C1_MET_822_06	Kidney	Kidney	1	Y
healthscope	X20180529_SUPERDX1R30C1_MET_300_02	Melanoma	Melanoma	0.8	Y
healthscope	X20180529_SUPERDX1R30C1_MET_301_03	Melanoma	Melanoma	1	Y
RNSH	X20180529_SUPERDX1R30C1_MET_804_05	Cholangiocarcinoma	Cholangiocarcinoma	0.7	Y
RNSH	X20180529_SUPERDX1R30C1_MET_809_06	Testi	Testi	1	Y
RNSH	X20180529_SUPERDX1R30C1_MET_818_08	Mesothelioma	Mesothelioma	0.9	Y
RNSH	X20180529_SUPERDX1R30C1_MET_823_09	Kidney	Kidney	1	Y
RNSH	X20180705_SUPERDX1R31C1_MET_805_02	Cholangiocarcinoma	Pancreas	0.8
RNSH	X20180705_SUPERDX1R31C1_MET_810_03	Testi	Testi	1	Y
RNSH	X20180705_SUPERDX1R31C1_MET_815_04	Sarcoma	Sarcoma	0.8	Y
RNSH	X20180705_SUPERDX1R31C1_MET_819_05	Mesothelioma	Mesothelioma	0.9	Y
RNSH	X20180705_SUPERDX1R31C1_MET_824_06	Kidney	Kidney	1	Y
healthscope	X20180803_SUPERDX1R32C1_MET_308_02	Melanoma	Melanoma	1	Y
healthscope	X20180803_SUPERDX1R32C1_MET_310_03	Melanoma	Melanoma	1	Y
healthscope	X20180803_SUPERDX1R32C1_MET_329_04	Colorectal	Colorectal	1	Y
healthscope	X20180803_SUPERDX1R32C1_MET_331_05	Colorectal	SCC	1
healthscope	X20180803_SUPERDX1R32C1_MET_459_06	Breast	Breast	1	Y
RNSH	X20180803_SUPERDX1R32C1_MET_825_07	Kidney	Kidney	1	Y
healthscope	X20180814_SUPERDX1R33C1_MET_422_02	Gastric	Gastric	1	Y
healthscope	X20180814_SUPERDX1R33C1_MET_425_03	Colorectal	Colorectal	1	Y
healthscope	X20180814_SUPERDX1R33C1_MET_438_04	Melanoma	Melanoma	1	Y
healthscope	X20180814_SUPERDX1R33C1_MET_441_05	SCC	SCC	1	Y
healthscope	X20180814_SUPERDX1R33C1_MET_443_06	Colorectal	Colorectal	1	Y
healthscope	X20180814_SUPERDX1R33C1_MET_445_07	Colorectal	Colorectal	1	Y
healthscope	X20180814_SUPERDX1R33C1_MET_447_08	Melanoma	Melanoma	1	Y
healthscope	X20180814_SUPERDX1R33C1_MET_451_09	Colorectal	Bladder	0.5
healthscope	X20180814_SUPERDX1R33C1_MET_452_10	Colorectal	Colorectal	1	Y
