## Supplementary Table 7 for "DNA sequencing and gene-expression profiling assists in making a tissue of origin diagnosis in cancer of unknown primary"

### Sheet: Sheet1
Sup Table 7. DNA sequencing SureSelect custom gene panel
SureDesign:	CCPv2_Genes
Comments:	385 genes. Includes CDS regions for fusion genes AKT3, ALK, BRAF, EGFR, ERG, EWSR1, FGFR1, FGFR2, FGFR3, NTRK1, NTRK3, NUTM1, PDGFB, RAF1, RET, ROS1, RSPO2, RSPO3, TMPRSS2
Gene	HGNC Symbol	TargetID	Interval	Regions	Size
ABL1	ABL1	ABL1	chr9:133589697-133761080	12	3769
ABL2	ABL2	ABL2	chr1:179076843-179198542	14	3982
ACVR1B	ACVR1B	ACVR1B	chr12:52345518-52387904	10	1841
ADA	ADA	ADA	chr20:43248465-43280258	12	1332
GPR124	ADGRA2	ADGRA2	chr8:37654777-37699883	19	4397
AKT1	AKT1	AKT1	chr14:105236668-105258990	13	1703
AKT2	AKT2	AKT2	chr19:40739769-40771184	13	1706
AKT3	AKT3	AKT3	chr1:243663035-244006482	14	1764
ALK	ALK	ALK	chr2:29416080-30143535	29	5443
FAM123B	AMER1	AMER1	chrX:63409749-63413176	1	3428
APC	APC	APC	chr5:112043405-112179833	16	9017
AR	AR	AR	chrX:66764979-66943693	9	2963
ARAF	ARAF	ARAF	chrX:47422357-47430866	15	2134
AREG	AREG	AREG	chr4:75311053-75488122	10	1718
ARFRP1	ARFRP1	ARFRP1	chr20:62331785-62338453	7	750
ARID1A	ARID1A	ARID1A	chr1:27022885-27107257	20	7258
ARID1B	ARID1B	ARID1B	chr6:157099054-157529035	20	7150
ARID2	ARID2	ARID2	chr12:46123610-46298871	21	5928
ASXL1	ASXL1	ASXL1	chr20:30946569-31025151	13	4892
ATM	ATM	ATM	chr11:108098342-108236245	62	10411
ATR	ATR	ATR	chr3:142168261-142297556	47	8875
ATRX	ATRX	ATRX	chrX:76763819-77041497	35	8179
AURKA	AURKA	AURKA	chr20:54945204-54963263	8	1372
AURKB	AURKB	AURKB	chr17:8108179-8113552	8	1198
AXIN1	AXIN1	AXIN1	chr16:338112-397035	10	2789
AXL	AXL	AXL	chr19:41725288-41765819	20	3085
GD2	B4GALNT1	B4GALNT1	chr12:58020517-58025925	10	2077
BAP1	BAP1	BAP1	chr3:52436294-52443904	17	2530
BARD1	BARD1	BARD1	chr2:215593390-215674303	11	2554
BCL2	BCL2	BCL2	chr18:60795848-60985909	2	793
BCL2L1	BCL2L1	BCL2L1	chr20:30253742-30310031	2	742
BCL2L2	BCL2L2	BCL2L2	chr14:23776967-23778184	2	622
BCL6	BCL6	BCL6	chr3:187440236-187451491	8	2281
BCOR	BCOR	BCOR	chrX:39911352-39937192	14	5548
BCORL1	BCORL1	BCORL1	chrX:129139198-129190121	12	5376
BDNF	BDNF	BDNF	chr11:27679358-27742971	5	1183
BIRC5	BIRC5	BIRC5	chr17:76210388-76219748	5	701
BLM	BLM	BLM	chr15:91290613-91358519	21	4674
BRAF	BRAF	BRAF	chr7:140434387-140624513	18	2661
BRCA1	BRCA1	BRCA1	chr17:41197685-41276123	23	6118
BRCA2	BRCA2	BRCA2	chr13:32890588-32972917	26	10777
BRD4	BRD4	BRD4	chr19:15349178-15383920	20	4500
BRIP1	BRIP1	BRIP1	chr17:59760647-59938910	19	4130
BTG1	BTG1	BTG1	chr12:92537846-92539321	2	556
BTK	BTK	BTK	chrX:100604863-100645547	19	2462
C11orf30	C11orf30	C11ORF30	chr11:76157973-76261200	21	4434
CARD11	CARD11	CARD11	chr7:2946262-2998150	24	3945
CASP8	CASP8	CASP8	chr2:202122945-202151327	10	1913
CBFB	CBFB	CBFB	chr16:67063301-67132691	6	715
CBL	CBL	CBL	chr11:119077118-119170501	16	3041
CCND1	CCND1	CCND1	chr11:69456072-69466060	5	988
CCND2	CCND2	CCND2	chr12:4383197-4409185	5	970
CCND3	CCND3	CCND3	chr6:41903668-41909397	6	1047
CCNE1	CCNE1	CCNE1	chr19:30303453-30314694	11	1453
CD19	CD19	CD19	chr16:28943312-28950294	14	1954
CD274	CD274	CD274	chr9:5456104-5467872	6	993
CD33	CD33	CD33	chr19:51728365-51742953	8	1264
CD52	CD52	CD52	chr1:26644499-26646803	2	226
CD79A	CD79A	CD79A	chr19:42381365-42385057	5	781
CD79B	CD79B	CD79B	chr17:62006576-62009631	6	813
CDC73	CDC73	CDC73	chr1:193091321-193219852	17	1936
CDH1	CDH1	CDH1	chr16:68771309-68867412	16	2969
CDK12	CDK12	CDK12	chr17:37618315-37687579	14	4753
CDK4	CDK4	CDK4	chr12:58142298-58145510	7	1052
CDK6	CDK6	CDK6	chr7:92244444-92462647	7	1121
CDK8	CDK8	CDK8	chr13:26828769-26978228	13	1655
CDKN1A	CDKN1A	CDKN1A	chr6:36645604-36653587	3	657
CDKN1B	CDKN1B	CDKN1B	chr12:12870764-12871890	2	637
CDKN2A	CDKN2A	CDKN2A	chr9:21968218-21994340	5	1012
CDKN2B	CDKN2B	CDKN2B	chr9:22005976-22008962	2	538
CDKN2C	CDKN2C	CDKN2C	chr1:51436031-51439952	2	547
CEBPA	CEBPA	CEBPA	chr19:33792234-33793435	1	1202
CHD2	CHD2	CHD2	chr15:93444458-93567945	38	6251
CHD4	CHD4	CHD4	chr12:6679832-6715549	39	6519
CHEK1	CHEK1	CHEK1	chr11:125496654-125525225	12	1671
CHEK2	CHEK2	CHEK2	chr22:29083875-29130719	15	2061
CIC	CIC	CIC	chr19:42775926-42799353	21	8041
CRABP2	CRABP2	CRABP2	chr1:156669808-156675248	4	497
CREBBP	CREBBP	CREBBP	chr16:3777709-3929927	31	7949
CRKL	CRKL	CRKL	chr22:21272213-21304143	3	972
CRLF2	CRLF2	CRLF2	chrX:1314884-1331537	6	887
		CRLF2	chrY:1264884-1281537	6	887
CSF1R	CSF1R	CSF1R	chr5:149433622-149466000	21	3339
CTCF	CTCF	CTCF	chr16:67644726-67671785	10	2384
CTNNA1	CTNNA1	CTNNA1	chr5:138117604-138269788	18	3152
CTNNB1	CTNNB1	CTNNB1	chr3:41265550-41280843	14	2626
CUL3	CUL3	CUL3	chr2:225338952-225449736	17	2731
CYLD	CYLD	CYLD	chr16:50783600-50830429	17	3211
DAXX	DAXX	DAXX	chr6:33286510-33290701	8	2436
DCK	DCK	DCK	chr4:71859543-71895105	7	923
DDR2	DDR2	DDR2	chr1:162688844-162750046	16	2888
DDX3X	DDX3X	DDX3X	chrX:41193496-41206982	17	2329
DICER1	DICER1	DICER1	chr14:95556825-95599805	26	6289
DNMT3A	DNMT3A	DNMT3A	chr2:25457138-25536863	24	3344
DOT1L	DOT1L	DOT1L	chr19:2164174-2229801	28	5174
EGFR	EGFR	EGFR	chr7:55086961-55273320	30	4489
EIF1AX	EIF1AX	EIF1AX	chrX:20146414-20159768	7	575
EP300	EP300	EP300	chr22:41488999-41574970	31	7865
EPHA3	EPHA3	EPHA3	chr3:89156889-89528662	17	3318
EPHA5	EPHA5	EPHA5	chr4:66189822-66535470	18	3481
EPHA7	EPHA7	EPHA7	chr6:93953134-94129069	17	3345
EPHB1	EPHB1	EPHB1	chr3:134514464-134977972	16	3275
ERBB2	ERBB2	ERBB2	chr17:37855803-37884307	28	4360
ERBB3	ERBB3	ERBB3	chr12:56474075-56495849	28	4720
ERBB4	ERBB4	ERBB4	chr2:212248330-213403264	28	4487
ERCC1	ERCC1	ERCC1	chr19:45912923-45926642	9	1203
ERCC2	ERCC2	ERCC2	chr19:45854877-45873808	24	2816
EREG	EREG	EREG	chr4:75231016-75250535	5	610
ERG	ERG	ERG	chr21:39739547-39947634	12	1945
ERRFI1	ERRFI1	ERRFI1	chr1:8073260-8075689	3	1449
ESR1	ESR1	ESR1	chr6:152129038-152420111	8	1954
EWSR1	EWSR1	EWSR1	chr22:29664316-29696161	19	2460
EZH2	EZH2	EZH2	chr7:148504728-148544400	19	2636
FABP5	FABP5	FABP5	chr8:82192821-82196812	4	488
FAM46C	FAM46C	FAM46C	chr1:118165481-118166676	1	1196
FANCA	FANCA	FANCA	chr16:89804999-89883033	44	5253
FANCC	FANCC	FANCC	chr9:97863979-98011583	15	2127
FANCD2	FANCD2	FANCD2	chr3:10070332-10142956	43	5351
FANCE	FANCE	FANCE	chr6:35420313-35434132	10	1811
FANCF	FANCF	FANCF	chr11:22646222-22647366	1	1145
FANCG	FANCG	FANCG	chr9:35074095-35079531	14	2149
FANCL	FANCL	FANCL	chr2:58386890-58468458	14	1423
FAS	FAS	FAS	chr10:90750624-90774217	9	1188
FAT1	FAT1	FAT1	chr4:187509736-187630991	26	14287
FBXW7	FBXW7	FBXW7	chr4:153244023-153332965	13	2822
FGF10	FGF10	FGF10	chr5:44305087-44388794	3	687
FGF14	FGF14	FGF14	chr13:102375171-103054038	6	1072
FGF19	FGF19	FGF19	chr11:69514020-69518654	3	711
FGF23	FGF23	FGF23	chr12:4479499-4488758	3	816
FGF3	FGF3	FGF3	chr11:69625063-69633711	3	780
FGF4	FGF4	FGF4	chr11:69588067-69589862	3	681
FGF6	FGF6	FGF6	chr12:4543371-4554746	3	687
FGFR1	FGFR1	FGFR1	chr8:38271136-38318634	19	3015
FGFR2	FGFR2	FGFR2	chr10:123239085-123353341	20	3110
FGFR3	FGFR3	FGFR3	chr4:1795652-1808999	18	2932
FGFR4	FGFR4	FGFR4	chr5:176516594-176524687	16	2803
FH	FH	FH	chr1:241661118-241683032	10	1733
FLCN	FLCN	FLCN	chr17:17116959-17131461	11	2118
FLT1	FLT1	FLT1	chr13:28877294-29068990	32	4913
FLT3	FLT3	FLT3	chr13:28578179-28674657	24	3462
FLT4	FLT4	FLT4	chr5:180030182-180076555	31	4716
FOLR2	FOLR2	FOLR2	chr11:71929619-71932816	4	848
FOXL2	FOXL2	FOXL2	chr3:138664424-138665574	1	1151
FOXM1	FOXM1	FOXM1	chr12:2967794-2983654	9	2589
FOXO1	FOXO1	FOXO1	chr13:41133650-41240359	2	2008
FOXP1	FOXP1	FOXP1	chr3:71008388-71247542	19	2935
FRS2	FRS2	FRS2	chr12:69962801-69968745	5	1627
FUBP1	FUBP1	FUBP1	chr1:78414441-78444698	21	2418
GABRA6	GABRA6	GABRA6	chr5:161112986-161128789	9	1542
GART	GART	GART	chr21:34876421-34911631	21	3457
GATA1	GATA1	GATA1	chrX:48649507-48652581	5	1342
GATA2	GATA2	GATA2	chr3:128199852-128205884	5	1543
GATA3	GATA3	GATA3	chr10:8097609-8115996	5	1435
GATA4	GATA4	GATA4	chr8:11565812-11615994	6	1452
GATA6	GATA6	GATA6	chr18:19751096-19780796	6	1908
GID4 (C17orf39)	GID4	GID4	chr17:17942769-17968567	6	1023
GLI1	GLI1	GLI1	chr12:57857465-57865854	11	3541
GNA11	GNA11	GNA11	chr19:3094640-3121187	7	1220
GNA13	GNA13	GNA13	chr17:63010365-63052721	4	1214
GNAQ	GNAQ	GNAQ	chr9:80336229-80646161	7	1220
GNAS	GNAS	GNAS	chr20:57415152-57485894	15	4294
GRIN2A	GRIN2A	GRIN2A	chr16:9856996-10274278	12	4635
GRM3	GRM3	GRM3	chr7:86394452-86493681	5	2740
GRM5	GRM5	GRM5	chr11:88241750-88781050	9	3819
GSK3B	GSK3B	GSK3B	chr3:119545625-119812291	12	1542
GSTP1	GSTP1	GSTP1	chr11:67351305-67354058	7	773
H3F3A	H3F3A	H3F3A	chr1:226252043-226259190	3	471
HGF	HGF	HGF	chr7:81331887-81399297	19	2583
HIF1A	HIF1A	HIF1A	chr14:62162513-62213813	16	2908
HNF1A	HNF1A	HNF1A	chr12:121416562-121439005	10	2117
HRAS	HRAS	HRAS	chr11:532626-534332	5	733
HSD3B1	HSD3B1	HSD3B1	chr1:120050090-120057278	3	1182
HSP90AA1	HSP90AA1	HSP90AA1	chr14:102548039-102605751	12	2805
IDH1	IDH1	IDH1	chr2:209101793-209116285	8	1405
IDH2	IDH2	IDH2	chr15:90627488-90645632	11	1579
IGF1	IGF1	IGF1	chr12:102796275-102874169	6	783
IGF1R	IGF1R	IGF1R	chr15:99192801-99500681	21	4524
IGF2	IGF2	IGF2	chr11:2154207-2161536	4	791
IKBKE	IKBKE	IKBKE	chr1:206646561-206669488	20	2551
IKZF1	IKZF1	IKZF1	chr7:50358648-50468335	9	2119
IL2RA	IL2RA	IL2RA	chr10:6054825-6104124	8	979
IL7R	IL7R	IL7R	chr5:35857070-35876598	8	1540
INHBA	INHBA	INHBA	chr7:41729238-41739982	2	1321
INPP4B	INPP4B	INPP4B	chr4:142949925-143352422	23	3235
IRF2	IRF2	IRF2	chr4:185309902-185350228	8	1210
IRF4	IRF4	IRF4	chr6:393143-407608	8	1516
IRF7	IRF7	IRF7	chr11:612635-615374	10	1771
IRS2	IRS2	IRS2	chr13:110408641-110438410	2	4057
JAK1	JAK1	JAK1	chr1:65300235-65351957	24	3945
JAK2	JAK2	JAK2	chr9:5021978-5126801	23	3859
JAK3	JAK3	JAK3	chr19:17937542-17955236	23	3835
JUN	JUN	JUN	chr1:59247737-59248752	1	1016
KAT6A	KAT6A	KAT6A	chr8:41789713-41906505	16	6347
KDM5A	KDM5A	KDM5A	chr12:394612-498267	28	5633
KDM5C	KDM5C	KDM5C	chrX:53221916-53254081	27	5317
KDM6A	KDM6A	KDM6A	chrX:44732788-44970666	30	4962
KDR	KDR	KDR	chr4:55946098-55991470	30	4671
KEAP1	KEAP1	KEAP1	chr19:10597318-10610719	5	1975
KEL	KEL	KEL	chr7:142638329-142659303	19	2579
KIT	KIT	KIT	chr4:55524172-55604733	21	3351
KLHL6	KLHL6	KLHL6	chr3:183209705-183273451	7	2006
MLL	KMT2A	KMT2A	chr11:118307218-118392897	36	12639
MLL3	KMT2C	KMT2C	chr7:151833907-152132881	59	15916
MLL2	KMT2D	KMT2D	chr12:49415553-49449117	54	17694
KNSTRN	KNSTRN	KNSTRN	chr15:40675027-40685808	10	1190
KRAS	KRAS	KRAS	chr12:25362719-25398328	5	787
LRP1B	LRP1B	LRP1B	chr2:140990745-142888308	91	15620
LYN	LYN	LYN	chr8:56854409-56922679	12	1779
LZTR1	LZTR1	LZTR1	chr22:21336651-21351647	21	2943
MAGI2	MAGI2	MAGI2	chr7:77648622-79082646	22	4808
MAP2K1	MAP2K1	MAP2K1	chr15:66679676-66782963	11	1402
MAP2K2	MAP2K2	MAP2K2	chr19:4090586-4123882	11	1423
MAP2K4	MAP2K4	MAP2K4	chr17:11924194-12044587	12	1473
MAP3K1	MAP3K1	MAP3K1	chr5:56111391-56189517	20	4939
MAPK1	MAPK1	MAPK1	chr22:22123483-22221740	8	1243
MAPK13	MAPK13	MAPK13	chr6:36098350-36107160	12	1338
MAPK3	MAPK3	MAPK3	chr16:30127979-30134540	8	1357
MCL1	MCL1	MCL1	chr1:150549830-150552016	3	1124
MDM2	MDM2	MDM2	chr12:69202248-69233639	11	1714
MDM4	MDM4	MDM4	chr1:204494637-204518820	10	1673
MED12	MED12	MED12	chrX:70338595-70362078	45	7434
MEF2B	MEF2B	MEF2B	chr19:19256596-19261554	8	1267
MEN1	MEN1	MEN1	chr11:64571796-64577591	9	2028
MET	MET	MET	chr7:116339129-116436188	20	4627
MGMT	MGMT	MGMT	chr10:131265470-131565271	5	817
MITF	MITF	MITF	chr3:69788739-70014409	14	2066
MLH1	MLH1	MLH1	chr3:37035029-37092154	19	2651
MPL	MPL	MPL	chr1:43803510-43818453	12	2148
MRE11A	MRE11A	MRE11A	chr11:94153281-94225977	19	2507
MRPS31	MRPS31	MRPS31	chr13:41303498-41345282	7	1328
CD20	MS4A1	MS4A1	chr11:60229838-60235951	6	1014
MSH2	MSH2	MSH2	chr2:47630321-47710098	16	3125
MSH6	MSH6	MSH6	chr2:48010363-48034009	10	4283
MTOR	MTOR	MTOR	chr1:11167532-11319476	57	8790
MUTYH	MUTYH	MUTYH	chr1:45794968-45805936	16	1970
MYB	MYB	MYB	chr6:135502642-135539128	16	2606
MYC	MYC	MYC	chr8:128748830-128753214	3	1425
MYCL1	MYCL	MYCL	chr1:40363034-40367570	3	1370
MYCN	MYCN	MYCN	chr2:16080699-16086229	3	1729
MYD88	MYD88	MYD88	chr3:38180143-38182787	5	1054
NF1	NF1	NF1	chr17:29422318-29701183	58	9741
NF2	NF2	NF2	chr22:29999978-30090801	17	2164
NFE2L2	NFE2L2	NFE2L2	chr2:178095503-178129314	5	1918
NFKB1	NFKB1	NFKB1	chr4:103446666-103537761	23	3370
NFKBIA	NFKBIA	NFKBIA	chr14:35871209-35873860	6	1074
NKX2-1	NKX2-1	NKX2-1	chr14:36986473-36989344	3	1266
NOTCH1	NOTCH1	NOTCH1	chr9:139390513-139440248	34	8348
NOTCH2	NOTCH2	NOTCH2	chr1:120457919-120612030	34	8149
NOTCH3	NOTCH3	NOTCH3	chr19:15271463-15311726	33	7626
NPM1	NPM1	NPM1	chr5:170814943-170837579	12	1134
NRAS	NRAS	NRAS	chr1:115251146-115258791	4	650
NSD1	NSD1	NSD1	chr5:176562095-176722470	22	8531
NTRK1	NTRK1	NTRK1	chr1:156785612-156851444	19	2893
NTRK2	NTRK2	NTRK2	chr9:87285654-87636362	20	2984
NTRK3	NTRK3	NTRK3	chr15:88420156-88799394	20	3174
NUP93	NUP93	NUP93	chr16:56782150-56878531	21	2880
C15ORF55	NUTM1	NUTM1	chr15:34635824-34649702	8	3707
OGFR	OGFR	OGFR	chr20:61436202-61445011	7	2174
PAK3	PAK3	PAK3	chrX:110366322-110463685	16	2063
PALB2	PALB2	PALB2	chr16:23614770-23652488	13	3821
PARK2	PARK2	PARK2	chr6:161771121-163148710	12	1638
PARP1	PARP1	PARP1	chr1:226549151-226595640	23	3505
PAX5	PAX5	PAX5	chr9:36840516-37034038	10	1407
PBRM1	PBRM1	PBRM1	chr3:52582069-52713737	29	5329
PCDHGA1	PCDHGA1	PCDHGA1	chr5:140710242-140890750	4	2927
PDCD1LG2	PDCD1LG2	PDCD1LG2	chr9:5522537-5569969	6	942
PDGFB	PDGFB	PDGFB	chr22:39621718-39639978	7	884
PDGFRA	PDGFRA	PDGFRA	chr4:55124926-55161449	22	3710
PDGFRB	PDGFRB	PDGFRB	chr5:149495316-149516620	22	3761
PDK1	PDK1	PDK1	chr2:173420869-173460707	12	1611
PGP	PGP	PGP	chr16:2263719-2264788	2	1006
PGR	PGR	PGR	chr11:100909837-100999811	8	2962
PIK3C2B	PIK3C2B	PIK3C2B	chr1:204393970-204438940	32	5545
PIK3CA	PIK3CA	PIK3CA	chr3:178916604-178952162	20	3607
PIK3CB	PIK3CB	PIK3CB	chr3:138374221-138478195	22	3653
PIK3CG	PIK3CG	PIK3CG	chr7:106507997-106545842	10	3509
PIK3R1	PIK3R1	PIK3R1	chr5:67522494-67593439	17	2637
PIK3R2	PIK3R2	PIK3R2	chr19:18266680-18280114	15	2487
PLCG2	PLCG2	PLCG2	chr16:81819585-81991613	32	4438
PLK1	PLK1	PLK1	chr16:23690244-23701394	10	2012
PMS2	PMS2	PMS2	chr7:6013020-6048660	15	2889
PNP	PNP	PNP	chr14:20937674-20944770	6	990
POLA	POLA1	POLA1	chrX:24712069-25014077	37	5129
POLD1	POLD1	POLD1	chr19:50902099-50921214	26	3844
POLE	POLE	POLE	chr12:133201273-133263911	49	7841
PPP2R1A	PPP2R1A	PPP2R1A	chr19:52693340-52729244	15	2070
PPP6C	PPP6C	PPP6C	chr9:127911942-127952007	8	1189
PREX2	PREX2	PREX2	chr8:68864620-69143623	41	5866
PRKAR1A	PRKAR1A	PRKAR1A	chr17:66511531-66547275	11	1407
PRKCI	PRKCI	PRKCI	chr3:169940448-170020925	18	2151
PRKDC	PRKDC	PRKDC	chr8:48686724-48872696	86	14106
PRSS8	PRSS8	PRSS8	chr16:31143320-31146829	6	1152
PTCH1	PTCH1	PTCH1	chr9:98209184-98279112	25	5045
PTEN	PTEN	PTEN	chr10:89623697-89725239	9	1912
PTGS2	PTGS2	PTGS2	chr1:186643475-186649432	10	2015
PTPN11	PTPN11	PTPN11	chr12:112856906-112942578	15	2086
QKI	QKI	QKI	chr6:163836216-163991752	10	1322
RAB35	RAB35	RAB35	chr12:120535039-120554464	6	726
RAC1	RAC1	RAC1	chr7:6414357-6442087	7	776
RAD50	RAD50	RAD50	chr5:131893007-131978066	25	4439
RAD51	RAD51	RAD51	chr15:40990947-41023386	10	1341
RAF1	RAF1	RAF1	chr3:12626003-12660230	16	2267
RANBP2	RANBP2	RANBP2	chr2:109336053-109400367	29	10255
RARA	RARA	RARA	chr17:38487461-38512488	9	1732
RASA2	RASA2	RASA2	chr3:141205916-141331165	25	3065
RB1	RB1	RB1	chr13:48878039-49054217	27	3327
RBM10	RBM10	RBM10	chrX:47004836-47046008	24	3468
RET	RET	RET	chr10:43572697-43623727	20	3777
RHEB	RHEB	RHEB	chr7:151164195-151216607	8	715
RICTOR	RICTOR	RICTOR	chr5:38942396-39074489	39	5979
RNF169	RNF169	RNF169	chr11:74459916-74547785	6	2247
RNF43	RNF43	RNF43	chr17:56432294-56492948	9	2532
ROS1	ROS1	ROS1	chr6:117609645-117746829	43	7904
RPS27	RPS27	RPS27	chr1:153963263-153964579	4	335
RPTOR	RPTOR	RPTOR	chr17:78519420-78938140	34	4688
RQCD1	RQCD1	RQCD1	chr2:219433668-219459009	10	1242
RRM1	RRM1	RRM1	chr11:4116233-4159623	19	2759
RSPO2	RSPO2	RSPO2	chr8:108913293-109094876	5	832
RSPO3	RSPO3	RSPO3	chr6:127440328-127517162	5	919
RUNX1	RUNX1	RUNX1	chr21:36164422-36421206	9	1668
RUNX1T1	RUNX1T1	RUNX1T1	chr8:92972460-93115122	15	2415
RXRB	RXRB	RXRB	chr6:33162449-33168569	11	1850
SDHA	SDHA	SDHA	chr5:218461-256545	15	2295
SDHB	SDHB	SDHB	chr1:17345366-17380524	8	1003
SDHC	SDHC	SDHC	chr1:161284186-161332340	6	737
SDHD	SDHD	SDHD	chr11:111957622-111965704	5	698
SERPINB3	SERPINB3	SERPINB3	chr18:61322881-61328460	7	1313
SETD2	SETD2	SETD2	chr3:47058573-47205424	21	8115
SF3B1	SF3B1	SF3B1	chr2:198257017-198299733	26	4455
SHH	SHH	SHH	chr7:155595584-155604826	3	1449
SLIT2	SLIT2	SLIT2	chr4:20255429-20620642	37	5342
SMAD2	SMAD2	SMAD2	chr18:45368188-45423137	10	1604
SMAD3	SMAD3	SMAD3	chr15:67358483-67482884	10	1552
SMAD4	SMAD4	SMAD4	chr18:48573407-48604847	11	1879
SMARCA4	SMARCA4	SMARCA4	chr19:11094818-11172502	35	5749
SMARCB1	SMARCB1	SMARCB1	chr22:24129347-24176377	9	1338
SMO	SMO	SMO	chr7:128828983-128852302	12	2604
SNCAIP	SNCAIP	SNCAIP	chr5:121726820-121799280	12	3291
SNX31	SNX31	SNX31	chr8:101586083-101661752	14	1603
SOCS1	SOCS1	SOCS1	chr16:11348690-11349345	1	656
SOX10	SOX10	SOX10	chr22:38369492-38379801	3	1461
SOX2	SOX2	SOX2	chr3:181430139-181431112	1	974
SOX9	SOX9	SOX9	chr17:70117523-70120538	3	1590
SPARC	SPARC	SPARC	chr5:151043122-151055759	9	1092
SPEN	SPEN	SPEN	chr1:16174553-16265932	15	11295
SPOP	SPOP	SPOP	chr17:47677730-47700182	9	1305
SPTA1	SPTA1	SPTA1	chr1:158581044-158656317	52	8300
SRC	SRC	SRC	chr20:36012547-36031792	11	1831
SSTR	SSTR1	SSTR1	chr14:38678585-38679780	1	1196
STAG2	STAG2	STAG2	chrX:123156468-123234457	33	4467
STAT3	STAT3	STAT3	chr17:40467753-40500544	23	2773
STAT4	STAT4	STAT4	chr2:191894556-192012939	23	2707
STK11	STK11	STK11	chr19:1206903-1226656	9	1482
STK19	STK19	STK19	chr6:31939764-31981574	9	1334
SUFU	SUFU	SUFU	chr10:104263900-104389922	13	1721
SYK	SYK	SYK	chr9:93606171-93657892	13	2168
TACC1	TACC1	TACC1	chr8:38645091-38705551	13	2678
TAF1	TAF1	TAF1	chrX:70586155-70683906	38	6448
TBX3	TBX3	TBX3	chr12:115109636-115121015	8	2392
TET2	TET2	TET2	chr4:106155090-106197686	9	6278
TGFBR2	TGFBR2	TGFBR2	chr3:30648366-30733101	8	1939
TK1	TK1	TK1	chr17:76170830-76183085	7	845
TLE3	TLE3	TLE3	chr15:70342426-70389147	21	2772
TMPRSS2	TMPRSS2	TMPRSS2	chr21:42838059-42879941	14	1870
TNFRSF10A	TNFRSF10A	TNFRSF10A	chr8:23049197-23082584	10	1607
TNFRSF10B	TNFRSF10B	TNFRSF10B	chr8:22880174-22926417	9	1503
TNFRSF14	TNFRSF14	TNFRSF14	chr1:2488094-2494722	8	1012
TOP1	TOP1	TOP1	chr20:39657698-39751947	21	2718
TOP2A	TOP2A	TOP2A	chr17:38545761-38574053	35	5296
TP53	TP53	TP53	chr17:7572917-7579922	12	1503
TSC1	TSC1	TSC1	chr9:135771612-135804269	21	3915
TSC2	TSC2	TSC2	chr16:2098607-2138621	41	6244
TSHR	TSHR	TSHR	chr14:81422015-81610707	11	2648
TUBB3	TUBB3	TUBB3	chr16:89989800-90002222	4	1433
TYMS	TYMS	TYMS	chr18:657733-673007	7	1082
U2AF1	U2AF1	U2AF1	chr21:44513202-44527614	9	970
VEGFA	VEGFA	VEGFA	chr6:43738434-43752375	9	1441
VHL	VHL	VHL	chr3:10183522-10191659	3	702
WISP3	WISP3	WISP3	chr6:112375497-112390833	5	1219
WNT1	WNT1	WNT1	chr12:49372424-49375433	4	1193
WT1	WT1	WT1	chr11:32410594-32456901	11	1784
XPO1	XPO1	XPO1	chr2:61705945-61761042	24	3696
ZBTB2	ZBTB2	ZBTB2	chr6:151686646-151694782	2	1585
ZNF217	ZNF217	ZNF217	chr20:52188273-52199375	4	3227
ZNF703	ZNF703	ZNF703	chr8:37553488-37556202	2	1813
ZNRF3	ZNRF3	ZNRF3	chr22:29279745-29449620	9	2991
