## Supplementary Table 8 for "DNA sequencing and gene-expression profiling assists in making a tissue of origin diagnosis in cancer of unknown primary"

### Sheet: Sheet1
Sup Table 8. GENIE grouped cancer classes
GENIE Cancer _TYPE, Cancer _TYPE_DETAILED	Class_description
Anal Cancer Anal Gland AdenoCarcinoma	Anogenital
Anal Cancer Anal Squamous Cell Carcinoma	Anogenital
Cervical Cancer Cervical AdenoCarcinoma	Anogenital
Cervical Cancer Cervical AdenoCarcinoma In Situ	Anogenital
Cervical Cancer Cervical AdeNOS quamous Carcinoma	Anogenital
Cervical Cancer Cervical Clear Cell Carcinoma	Anogenital
Cervical Cancer Cervical Endometrioid Carcinoma	Anogenital
Cervical Cancer Cervical Neuroendocrine Tumor	Anogenital
Cervical Cancer Cervical RhabdomyoSarcoma	Anogenital
Cervical Cancer Cervical Serous Carcinoma	Anogenital
Cervical Cancer Cervical Squamous Cell Carcinoma	Anogenital
Cervical Cancer Endocervical AdenoCarcinoma	Anogenital
Cervical Cancer Gastric Type Mucinous Carcinoma	Anogenital
Cervical Cancer Glassy Cell Carcinoma of the Cervix	Anogenital
Cervical Cancer Intestinal Type Mucinous Carcinoma	Anogenital
Cervical Cancer Mesonephric Carcinoma	Anogenital
Cervical Cancer Mixed Cervical Carcinoma	Anogenital
Cervical Cancer Mucinous Carcinoma	Anogenital
Cervical Cancer Signet Ring Mucinous Carcinoma	Anogenital
Cervical Cancer Small Cell Carcinoma of the Cervix	Anogenital
Cervical Cancer Villoglandular AdenoCarcinoma of the Cervix	Anogenital
Penile Cancer Basaloid Penile Squamous Cell Carcinoma	Anogenital
Penile Cancer Penile Squamous Cell Carcinoma	Anogenital
Vaginal Cancer Poorly Differentiated Vaginal Carcinoma	Anogenital
Vaginal Cancer Squamous Cell Carcinoma of the Vulva/Vagina	Anogenital
Vaginal Cancer Vaginal AdenoCarcinoma	Anogenital
Vulvar Carcinoma Mucinous AdenoCarcinoma of the Vulva/Vagina	Anogenital
Vulvar/Vaginal Cancer , NOS Vulva/Vagina	Anogenital
Biliary Tract Cancer , NOS Biliary Tract	Bile duct /Gallbladder
Hepatobiliary Cancer AdeNOS quamous Carcinoma of the Gallbladder	Bile duct /Gallbladder
Hepatobiliary Cancer CholangioCarcinoma	Bile duct /Gallbladder
Hepatobiliary Cancer Extrahepatic CholangioCarcinoma	Bile duct /Gallbladder
Hepatobiliary Cancer Fibrolamellar Carcinoma	Bile duct /Gallbladder
Hepatobiliary Cancer Gallbladder AdenoCarcinoma , NOS	Bile duct /Gallbladder
Hepatobiliary Cancer Gallbladder Cancer	Bile duct /Gallbladder
Hepatobiliary Cancer Hepatoblastoma	Bile duct /Gallbladder
Hepatobiliary Cancer Intrahepatic CholangioCarcinoma	Bile duct /Gallbladder
Hepatobiliary Cancer Perihilar CholangioCarcinoma	Bile duct /Gallbladder
Bone Cancer , NOS Bone	Bone/Soft tissue
Bone Cancer Adamantinoma	Bone/Soft tissue
Bone Cancer Chondroblastoma	Bone/Soft tissue
Bone Cancer ChondroSarcoma	Bone/Soft tissue
Bone Cancer Chordoma	Bone/Soft tissue
Bone Cancer Conventional Type Chordoma	Bone/Soft tissue
Bone Cancer Dedifferentiated ChondroSarcoma	Bone/Soft tissue
Bone Cancer Dedifferentiated Chordoma	Bone/Soft tissue
Bone Cancer Ewing Sarcoma	Bone/Soft tissue
Bone Cancer Extraskeletal Myxoid ChondroSarcoma	Bone/Soft tissue
Bone Cancer Giant Cell Tumor of Bone	Bone/Soft tissue
Bone Cancer Mesenchymal ChondroSarcoma	Bone/Soft tissue
Bone Cancer Myxoid ChondroSarcoma	Bone/Soft tissue
Soft Tissue Cancer , NOS Soft Tissue	Bone/Soft tissue
Soft Tissue Cancer Leiomyoma	Bone/Soft tissue
Soft Tissue Sarcoma Alveolar RhabdomyoSarcoma	Bone/Soft tissue
Soft Tissue Sarcoma Alveolar Soft Part Sarcoma	Bone/Soft tissue
Soft Tissue Sarcoma AngioSarcoma	Bone/Soft tissue
Soft Tissue Sarcoma Atypical Lipomatous Tumor	Bone/Soft tissue
Soft Tissue Sarcoma Clear Cell Sarcoma	Bone/Soft tissue
Soft Tissue Sarcoma Desmoid/Aggressive Fibromatosis	Bone/Soft tissue
Soft Tissue Sarcoma Desmoplastic Small-Round-Cell Tumor	Bone/Soft tissue
Soft Tissue Sarcoma Embryonal RhabdomyoSarcoma	Bone/Soft tissue
Soft Tissue Sarcoma Epithelioid Hemangioendothelioma	Bone/Soft tissue
Soft Tissue Sarcoma Epithelioid Sarcoma	Bone/Soft tissue
Soft Tissue Sarcoma Ewing Sarcoma of Soft Tissue	Bone/Soft tissue
Soft Tissue Sarcoma FibroSarcoma	Bone/Soft tissue
Soft Tissue Sarcoma Follicular Dendritic Cell Sarcoma	Bone/Soft tissue
Soft Tissue Sarcoma GlomangioSarcoma	Bone/Soft tissue
Soft Tissue Sarcoma Hemangioma	Bone/Soft tissue
Soft Tissue Sarcoma Histiocytic Dendritic Cell Sarcoma	Bone/Soft tissue
Soft Tissue Sarcoma Inflammatory Myofibroblastic Tumor	Bone/Soft tissue
Soft Tissue Sarcoma Interdigitating Dendritic Cell Sarcoma	Bone/Soft tissue
Soft Tissue Sarcoma Intimal Sarcoma	Bone/Soft tissue
Soft Tissue Sarcoma Low-Grade Fibromyxoid Sarcoma	Bone/Soft tissue
Soft Tissue Sarcoma Myofibroma	Bone/Soft tissue
Soft Tissue Sarcoma MyxofibroSarcoma	Bone/Soft tissue
Soft Tissue Sarcoma Myxoma	Bone/Soft tissue
Soft Tissue Sarcoma Ossifying Fibromyxoid Tumor	Bone/Soft tissue
Soft Tissue Sarcoma Perivascular Epithelioid Cell Tumor	Bone/Soft tissue
Soft Tissue Sarcoma Pleomorphic RhabdomyoSarcoma	Bone/Soft tissue
Soft Tissue Sarcoma Proximal-Type Epithelioid Sarcoma	Bone/Soft tissue
Soft Tissue Sarcoma Pseudomyogenic Hemangioendothelioma	Bone/Soft tissue
Soft Tissue Sarcoma Radiation-Associated Sarcoma	Bone/Soft tissue
Soft Tissue Sarcoma RhabdomyoSarcoma	Bone/Soft tissue
Soft Tissue Sarcoma Round Cell Sarcoma , NOS	Bone/Soft tissue
Soft Tissue Sarcoma Sarcoma , NOS	Bone/Soft tissue
Soft Tissue Sarcoma Sclerosing Epithelioid FibroSarcoma	Bone/Soft tissue
Soft Tissue Sarcoma Soft Tissue Myoepithelial Carcinoma	Bone/Soft tissue
Soft Tissue Sarcoma Solitary Fibrous Tumor/Hemangiopericytoma	Bone/Soft tissue
Soft Tissue Sarcoma Spindle Cell RhabdomyoSarcoma	Bone/Soft tissue
Soft Tissue Sarcoma Spindle Cell/Sclerosing RhabdomyoSarcoma	Bone/Soft tissue
Soft Tissue Sarcoma Synovial Sarcoma	Bone/Soft tissue
Soft Tissue Sarcoma TeNOS ynovial Giant Cell Tumor Diffuse Type	Bone/Soft tissue
Soft Tissue Sarcoma Undifferentiated Pleomorphic Sarcoma /Malignant Fibrous Histiocytoma/High-Grade Spindle Cell Sarcoma	Bone/Soft tissue
Breast Cancer , NOS Breast	Breast
Breast Cancer Adenomyoepithelioma of the Breast	Breast
Breast Cancer Breast Carcinoma with Signet Ring	Breast
Breast Cancer Breast Ductal Carcinoma In Situ	Breast
Breast Cancer Breast Invasive Cancer , NOS	Breast
Breast Cancer Breast Invasive Carcinoma , NOS	Breast
Breast Cancer Breast Invasive CarciNOS arcoma , NOS	Breast
Breast Cancer Breast Invasive Ductal Carcinoma	Breast
Breast Cancer Breast Invasive Lobular Carcinoma	Breast
Breast Cancer Breast Invasive Mixed Mucinous Carcinoma	Breast
Breast Cancer Breast Lobular Carcinoma In Situ	Breast
Breast Cancer Breast Mixed Ductal and Lobular Carcinoma	Breast
Breast Cancer Breast Neoplasm, NOS	Breast
Breast Cancer Epithelial Type Metaplastic Breast Cancer	Breast
Breast Cancer Inflammatory Breast Cancer	Breast
Breast Cancer Invasive Breast Carcinoma	Breast
Breast Cancer Metaplastic AdeNOS quamous Carcinoma	Breast
Breast Cancer Metaplastic Breast Cancer	Breast
Breast Cancer Metaplastic CarciNOS arcoma	Breast
Breast Cancer Metaplastic Squamous Cell Carcinoma	Breast
Breast Cancer Mixed Type Metaplastic Breast Cancer	Breast
Breast Cancer Solid Papillary Carcinoma of the Breast	Breast
Breast Sarcoma Breast AngioSarcoma	Breast
Breast Sarcoma Breast Fibroepithelial Neoplasms	Breast
Breast Sarcoma Breast Sarcoma	Breast
Breast Sarcoma Malignant Phyllodes Tumor of the Breast	Breast
Breast Sarcoma Phyllodes Tumor of the Breast	Breast
Ampullary Cancer Ampullary Carcinoma	Colorectum/Appendix/Small intestine
Ampullary Cancer Intestinal Ampullary Carcinoma	Colorectum/Appendix/Small intestine
Ampullary Cancer Mixed Ampullary Carcinoma	Colorectum/Appendix/Small intestine
Ampullary Cancer Pancreatobiliary Ampullary Carcinoma	Colorectum/Appendix/Small intestine
Appendiceal Cancer Appendiceal AdenoCarcinoma	Colorectum/Appendix/Small intestine
Appendiceal Cancer Colonic Type AdenoCarcinoma of the Appendix	Colorectum/Appendix/Small intestine
Appendiceal Cancer Goblet Cell Carcinoid of the Appendix	Colorectum/Appendix/Small intestine
Appendiceal Cancer Low-grade Appendiceal Mucinous Neoplasm	Colorectum/Appendix/Small intestine
Appendiceal Cancer Mucinous AdenoCarcinoma of the Appendix	Colorectum/Appendix/Small intestine
Appendiceal Cancer Signet Ring Cell Type of the Appendix	Colorectum/Appendix/Small intestine
Bowel Cancer , NOS Bowel	Colorectum/Appendix/Small intestine
Colorectal Cancer Colon AdenoCarcinoma	Colorectum/Appendix/Small intestine
Colorectal Cancer Colon AdenoCarcinoma In Situ	Colorectum/Appendix/Small intestine
Colorectal Cancer Colorectal AdenoCarcinoma	Colorectum/Appendix/Small intestine
Colorectal Cancer Medullary Carcinoma of the Colon	Colorectum/Appendix/Small intestine
Colorectal Cancer Mucinous AdenoCarcinoma of the Colon and Rectum	Colorectum/Appendix/Small intestine
Colorectal Cancer Rectal AdenoCarcinoma	Colorectum/Appendix/Small intestine
Colorectal Cancer Signet Ring Cell AdenoCarcinoma of the Colon and Rectum	Colorectum/Appendix/Small intestine
Small Bowel Cancer Duodenal AdenoCarcinoma	Colorectum/Appendix/Small intestine
Small Bowel Cancer Small Bowel Cancer	Colorectum/Appendix/Small intestine
Small Bowel Cancer Small Intestinal Carcinoma	Colorectum/Appendix/Small intestine
Cancer of Unknown PrimaryAdenoCarcinoma , NOS	CUP
Cancer of Unknown PrimaryCancer of Unknown Primary	CUP
Cancer of Unknown PrimaryCancer of Unknown Primary, NOS	CUP
Cancer of Unknown PrimaryMixed Cancer Types	CUP
Cancer of Unknown PrimaryNeuroendocrine Carcinoma , NOS	CUP
Cancer of Unknown PrimaryNeuroendocrine Tumor, NOS	CUP
Cancer of Unknown PrimaryPoorly Differentiated Carcinoma , NOS	CUP
Cancer of Unknown PrimarySmall Cell Carcinoma of Unknown Primary	CUP
Cancer of Unknown PrimarySquamous Cell Carcinoma , NOS	CUP
Cancer of Unknown PrimaryUndifferentiated Malignant Neoplasm	CUP
Esophageal/Stomach Cancer , NOS Esophagus/Stomach	Esophagus/Stomach
Esophagogastric Cancer AdenoCarcinoma of the Gastroesophageal Junction	Esophagus/Stomach
Esophagogastric Cancer AdeNOS quamous Carcinoma of the Stomach	Esophagus/Stomach
Esophagogastric Cancer Diffuse Type Stomach AdenoCarcinoma	Esophagus/Stomach
Esophagogastric Cancer Esophageal AdenoCarcinoma	Esophagus/Stomach
Esophagogastric Cancer Esophageal Poorly Differentiated Carcinoma	Esophagus/Stomach
Esophagogastric Cancer Esophageal Squamous Cell Carcinoma	Esophagus/Stomach
Esophagogastric Cancer Esophagogastric AdenoCarcinoma	Esophagus/Stomach
Esophagogastric Cancer Gastric Remnant AdenoCarcinoma	Esophagus/Stomach
Esophagogastric Cancer Intestinal Type Stomach AdenoCarcinoma	Esophagus/Stomach
Esophagogastric Cancer Mucinous Stomach AdenoCarcinoma	Esophagus/Stomach
Esophagogastric Cancer Papillary Stomach AdenoCarcinoma	Esophagus/Stomach
Esophagogastric Cancer Poorly Differentiated Carcinoma of the Stomach	Esophagus/Stomach
Esophagogastric Cancer Signet Ring Cell Carcinoma of the Stomach	Esophagus/Stomach
Esophagogastric Cancer Small Cell Carcinoma of the Stomach	Esophagus/Stomach
Esophagogastric Cancer Smooth Muscle Neoplasm, NOS	Esophagus/Stomach
Esophagogastric Cancer Stomach AdenoCarcinoma	Esophagus/Stomach
Esophagogastric Cancer Tubular Stomach AdenoCarcinoma	Esophagus/Stomach
Esophagogastric Cancer Undifferentiated Stomach AdenoCarcinoma	Esophagus/Stomach
Head and Neck Cancer , NOS Head and Neck	Head and neck: other
Head and Neck Cancer AdeNOS quamous Carcinoma of the Tongue	Head and neck: other
Head and Neck Cancer Clear Cell Odontogenic Carcinoma	Head and neck: other
Head and Neck Cancer Epithelial-Myoepithelial Carcinoma	Head and neck: other
Head and Neck Cancer Head and Neck Carcinoma , Other	Head and neck: other
Head and Neck Cancer Head and Neck Neuroendocrine Carcinoma	Head and neck: other
Head and Neck Cancer Head and Neck Squamous Cell Carcinoma	Head and neck: other
Head and Neck Cancer Head and Neck Squamous Cell Carcinoma of Unknown Primary	Head and neck: other
Head and Neck Cancer Hypopharynx Squamous Cell Carcinoma	Head and neck: other
Head and Neck Cancer Larynx Squamous Cell Carcinoma	Head and neck: other
Head and Neck Cancer Nasopharyngeal Carcinoma	Head and neck: other
Head and Neck Cancer NUT Midline Carcinoma of the Head and Neck	Head and neck: other
Head and Neck Cancer Odontogenic Carcinoma	Head and neck: other
Head and Neck Cancer Oral Cavity Squamous Cell Carcinoma	Head and neck: other
Head and Neck Cancer Oropharynx Squamous Cell Carcinoma	Head and neck: other
Head and Neck Cancer Sinonasal AdenoCarcinoma	Head and neck: other
Head and Neck Cancer Sinonasal Squamous Cell Carcinoma	Head and neck: other
Head and Neck Cancer Sinonasal Undifferentiated Carcinoma	Head and neck: other
Renal Cell Carcinoma Chromophobe Renal Cell Carcinoma	Kidney
Renal Cell Carcinoma Clear Cell Papillary Renal Cell Carcinoma	Kidney
Renal Cell Carcinoma Collecting Duct Renal Cell Carcinoma	Kidney
Renal Cell Carcinoma FH-Deficient Renal Cell Carcinoma	Kidney
Renal Cell Carcinoma Papillary Renal Cell Carcinoma	Kidney
Renal Cell Carcinoma Renal Angiomyolipoma	Kidney
Renal Cell Carcinoma Renal Cell Carcinoma	Kidney
Renal Cell Carcinoma Renal Clear Cell Carcinoma	Kidney
Renal Cell Carcinoma Renal Clear Cell Carcinoma with Sarcoma toid Features	Kidney
Renal Cell Carcinoma Renal Medullary Carcinoma	Kidney
Renal Cell Carcinoma Renal Mucinous Tubular Spindle Cell Carcinoma	Kidney
Renal Cell Carcinoma Renal Non-Clear Cell Carcinoma	Kidney
Renal Cell Carcinoma Renal Oncocytoma	Kidney
Renal Cell Carcinoma Renal Small Cell Carcinoma	Kidney
Renal Cell Carcinoma Sarcoma toid Renal Cell Carcinoma	Kidney
Renal Cell Carcinoma Translocation-Associated Renal Cell Carcinoma	Kidney
Renal Cell Carcinoma Unclassified Renal Cell Carcinoma	Kidney
Renal Neuroendocrine TumorRenal Neuroendocrine Tumor	Kidney
Clear Cell Sarcoma of KidneyClear Cell Sarcoma of Kidney	Kidney
Soft Tissue Sarcoma LeiomyoSarcoma	Bone/Soft tissue
Soft Tissue Sarcoma Dedifferentiated LipoSarcoma	Bone/Soft tissue
Soft Tissue Sarcoma LipoSarcoma	Bone/Soft tissue
Soft Tissue Sarcoma Myxoid/Round-Cell LipoSarcoma	Bone/Soft tissue
Soft Tissue Sarcoma Pleomorphic LipoSarcoma	Bone/Soft tissue
Soft Tissue Sarcoma Well-Differentiated LipoSarcoma	Bone/Soft tissue
Hepatobiliary Cancer Hepatocellular Adenoma	Liver
Hepatobiliary Cancer Hepatocellular Carcinoma	Liver
Liver Cancer , NOS Liver	Liver
Non-Small Cell Lung Cancer Lung Neuroendocrine Tumor	remove
Lung Cancer , NOS Lung	Lung: Non-small Cell
Non-Small Cell Lung Cancer Atypical Lung Carcinoid	Lung: Non-small Cell
Non-Small Cell Lung Cancer Basaloid Large Cell Carcinoma of the Lung	Lung: Non-small Cell
Non-Small Cell Lung Cancer Ciliated Muconodular Papillary Tumor of the Lung	Lung: Non-small Cell
Non-Small Cell Lung Cancer Clear Cell Carcinoma of the Lung	Lung: Non-small Cell
Non-Small Cell Lung Cancer Giant Cell Carcinoma of the Lung	Lung: Non-small Cell
Non-Small Cell Lung Cancer Inflammatory Myofibroblastic Lung Tumor	Lung: Non-small Cell
Non-Small Cell Lung Cancer Large Cell Lung Carcinoma	Lung: Non-small Cell
Non-Small Cell Lung Cancer Large Cell Neuroendocrine Carcinoma	Lung: Non-small Cell
Non-Small Cell Lung Cancer Lung AdenoCarcinoma	Lung: Non-small Cell
Non-Small Cell Lung Cancer Lung AdenoCarcinoma In Situ	Lung: Non-small Cell
Non-Small Cell Lung Cancer Lung AdeNOS quamous Carcinoma	Lung: Non-small Cell
Non-Small Cell Lung Cancer Lung Carcinoid	Lung: Non-small Cell
Non-Small Cell Lung Cancer Lung Squamous Cell Carcinoma	Lung: Non-small Cell
Non-Small Cell Lung Cancer Lymphoepithelioma-like Carcinoma of the Lung	Lung: Non-small Cell
Non-Small Cell Lung Cancer Mucoepidermoid Carcinoma of the Lung	Lung: Non-small Cell
Non-Small Cell Lung Cancer Non-Small Cell Lung Cancer	Lung: Non-small Cell
Non-Small Cell Lung Cancer NUT Carcinoma of the Lung	Lung: Non-small Cell
Non-Small Cell Lung Cancer Pleomorphic Carcinoma of the Lung	Lung: Non-small Cell
Non-Small Cell Lung Cancer Pleuropulmonary Blastoma	Lung: Non-small Cell
Non-Small Cell Lung Cancer Poorly Differentiated Non-Small Cell Lung Cancer	Lung: Non-small Cell
Non-Small Cell Lung Cancer Pulmonary Lymphangiomyomatosis	Lung: Non-small Cell
Non-Small Cell Lung Cancer Salivary Gland-Type Tumor of the Lung	Lung: Non-small Cell
Non-Small Cell Lung Cancer Sarcoma toid Carcinoma of the Lung	Lung: Non-small Cell
Non-Small Cell Lung Cancer Spindle Cell Carcinoma of the Lung	Lung: Non-small Cell
Small Cell Lung Cancer Combined Small Cell Lung Carcinoma	Lung: Small Cell
Small Cell Lung Cancer Small Cell Lung Cancer	Lung: Small Cell
Melanoma Acral Melanoma	Melanoma
Melanoma Anorectal Mucosal Melanoma	Melanoma
Melanoma Congenital Nevus	Melanoma
Melanoma Cutaneous Melanoma	Melanoma
Melanoma Desmoplastic Melanoma	Melanoma
Melanoma Head and Neck Mucosal Melanoma	Melanoma
Melanoma Lentigo Maligna Melanoma	Melanoma
Melanoma Melanoma	Melanoma
Melanoma Melanoma of Unknown Primary	Melanoma
Melanoma Mucosal Melanoma of the Esophagus	Melanoma
Melanoma Mucosal Melanoma of the Urethra	Melanoma
Melanoma Mucosal Melanoma of the Vulva/Vagina	Melanoma
Melanoma Primary CNS Melanoma	Melanoma
Melanoma Spitzoid Melanoma	Melanoma
Melanoma Uveal Melanoma	Melanoma
Mesothelioma Peritoneal Mesothelioma	Mesothelium
Mesothelioma Pleural Mesothelioma	Mesothelium
Mesothelioma Pleural Mesothelioma , Biphasic Type	Mesothelium
Mesothelioma Pleural Mesothelioma , Epithelioid Type	Mesothelium
Mesothelioma Pleural Mesothelioma , Sarcoma toid Type	Mesothelium
Bone Cancer Chondroblastic OsteoSarcoma	Bone/Soft tissue
Bone Cancer Fibroblastic OsteoSarcoma	Bone/Soft tissue
Bone Cancer High-Grade Surface OsteoSarcoma	Bone/Soft tissue
Bone Cancer Low-Grade Central OsteoSarcoma	Bone/Soft tissue
Bone Cancer Osteoblastic OsteoSarcoma	Bone/Soft tissue
Bone Cancer OsteoSarcoma	Bone/Soft tissue
Bone Cancer Parosteal OsteoSarcoma	Bone/Soft tissue
Bone Cancer Periosteal OsteoSarcoma	Bone/Soft tissue
Bone Cancer Secondary OsteoSarcoma	Bone/Soft tissue
Bone Cancer Small Cell OsteoSarcoma	Bone/Soft tissue
Bone Cancer Telangiectatic OsteoSarcoma	Bone/Soft tissue
Adrenal Gland Cancer , NOS Adrenal Gland	remove
Adrenocortical AdenomaAdrenocortical Adenoma	remove
Adrenocortical Carcinoma Adrenocortical Carcinoma	Adrenal
Esophagogastric Cancer Gastrointestinal Neuroendocrine Tumors of the Esophagus/Stomach	remove
Gastrointestinal Neuroendocrine TumorGastrointestinal Neuroendocrine Tumors	remove
Gastrointestinal Neuroendocrine Tumors of the Esophagus/StomachHigh-Grade Neuroendocrine Carcinoma of the Esophagus	remove
Gastrointestinal Neuroendocrine Tumors of the Esophagus/StomachHigh-Grade Neuroendocrine Carcinoma of the Stomach	remove
Gastrointestinal Neuroendocrine TumorWell-Differentiated Neuroendocrine Tumors of the Stomach	remove
Gastrointestinal Stromal TumorGastrointestinal Stromal Tumor	remove
Testicular Cancer , NOS Testis	remove
Thymic TumorThymic Carcinoma	remove
Thymic TumorThymic Epithelial Tumor	remove
Thymic TumorThymic Neuroendocrine Tumor	remove
Thymic TumorThymoma	remove
Ovarian Cancer Clear Cell Ovarian Cancer	Ovary/Fallopian tube
Ovarian Cancer High-Grade Serous Fallopian Tube Cancer	Ovary/Fallopian tube
Ovarian Cancer High-Grade Serous Ovarian Cancer	Ovary/Fallopian tube
Ovarian Cancer Low-Grade Serous Ovarian Cancer	Ovary/Fallopian tube
Ovarian Cancer Mixed Ovarian Carcinoma	Ovary/Fallopian tube
Ovarian Cancer Mucinous Ovarian Cancer	Ovary/Fallopian tube
Ovarian Cancer Ovarian Cancer , Other	Ovary/Fallopian tube
Ovarian/Fallopian Tube Cancer , NOS Ovary/Fallopian Tube	Ovary/Fallopian tube
Ovarian Cancer Endometrioid Ovarian Cancer	Ovary/Fallopian tube
Ovarian Cancer Ovarian ChorioCarcinoma , NOS	Ovary/Fallopian tube
Ovarian Cancer Ovarian Epithelial Tumor	Ovary/Fallopian tube
Ovarian Cancer Serous Ovarian Cancer	Ovary/Fallopian tube
Ovarian Cancer Small Cell Carcinoma of the Ovary	Ovary/Fallopian tube
Pancreatic Cancer , NOS Pancreas	Pancreas
Pancreatic Cancer Acinar Cell Carcinoma of the Pancreas	Pancreas
Pancreatic Cancer AdeNOS quamous Carcinoma of the Pancreas	Pancreas
Pancreatic Cancer Cystic Tumor of the Pancreas	Pancreas
Pancreatic Cancer Intraductal Papillary Mucinous Neoplasm	Pancreas
Pancreatic Cancer Mucinous Cystic Neoplasm	Pancreas
Pancreatic Cancer Pancreatic AdenoCarcinoma	Pancreas
Pancreatic Cancer Solid Pseudopapillary Neoplasm of the Pancreas	Pancreas
Pancreatic Cancer Undifferentiated Carcinoma of the Pancreas	Pancreas
Pancreatic Cancer Pancreatic Neuroendocrine Tumor	remove
Prostate Cancer , NOS Prostate	Prostate
Prostate Cancer Prostate AdenoCarcinoma	Prostate
Prostate Cancer Prostate Neuroendocrine Carcinoma	Prostate
Prostate Cancer Prostate Small Cell Carcinoma	Prostate
Prostate Cancer Prostate Squamous Cell Carcinoma	Prostate
Hepatobiliary Cancer Liver AngioSarcoma	remove
Hepatobiliary Cancer Malignant Nonepithelial Tumor of the Liver	remove
Breast Cancer Carcinoma with Chondroid Metaplasia	remove
Breast Cancer Carcinoma with Osseous Metaplasia	remove
Breast Cancer Juvenile Secretory Carcinoma of the Breast	remove
Breast Cancer Paget Disease of the Nipple	remove
Ovarian Cancer Brenner Tumor	remove
Ovarian Cancer Clear Cell Borderline Ovarian Tumor	remove
Ovarian Cancer Endometrioid Borderlin Ovarian Tumor	remove
Ovarian Cancer High-Grade Neuroendocrine Carcinoma of the Ovary	remove
Ovarian Cancer Mucinous Borderline Ovarian Tumor	remove
Ovarian Cancer Ovarian CarciNOS arcoma /Malignant Mixed Mesodermal Tumor	remove
Ovarian Cancer Ovarian Seromucinous Adenoma	remove
Ovarian Cancer Ovarian Seromucinous Borderline Tumor	remove
Ovarian Cancer Ovarian Seromucinous Carcinoma	remove
Ovarian Cancer Serous Borderline Ovarian Tumor	remove
Ovarian Cancer Serous Borderline Ovarian Tumor, Micropapillary	remove
Pancreatic Cancer Osteoclastic Giant Cell Tumor	remove
Pancreatic Cancer Pancreatoblastoma	remove
Pancreatic Cancer Serous Cystadenoma of the Pancreas	remove
Hepatobiliary Cancer Hepatocellular Carcinoma plus Intrahepatic CholangioCarcinoma	remove
Melanoma Conjunctival Melanoma	remove
Mesothelioma Testicular Mesothelioma	remove
AdenoCarcinoma In SituAdenoCarcinoma In Situ	remove
Angiomatoid Fibrous HistiocytomaAngiomatoid Fibrous Histiocytoma	remove
Blastic Plasmacytoid Dendritic Cell NeoplasmBlastic Plasmacytoid Dendritic Cell Neoplasm	remove
Blood Cancer , NOS Myeloid Atypical	remove
Blood Cancer , NOS Myeloid Benign	remove
Blood Cancer , NOS Myeloid Neoplasm	remove
B-Lymphoblastic Leukemia/LymphomaB-Lymphoblastic Leukemia/Lymphoma	remove
B-Lymphoblastic Leukemia/LymphomaB-Lymphoblastic Leukemia/Lymphoma with Hyperdiploidy	remove
B-Lymphoblastic Leukemia/LymphomaB-Lymphoblastic Leukemia/Lymphoma with Hypodiploidy	remove
B-Lymphoblastic Leukemia/LymphomaB-Lymphoblastic Leukemia/Lymphoma with Recurrent Genetic Abnormalities	remove
B-Lymphoblastic Leukemia/LymphomaB-Lymphoblastic Leukemia/Lymphoma with t(1;19)(q23;p13.3);TCF3-PBX1	remove
B-Lymphoblastic Leukemia/LymphomaB-Lymphoblastic Leukemia/Lymphoma with t(12;21)(p13.2;q22.1); ETV6-RUNX1	remove
B-Lymphoblastic Leukemia/LymphomaB-Lymphoblastic Leukemia/Lymphoma with t(9;22)(q34.1;q11.2);BCR-ABL1	remove
B-Lymphoblastic Leukemia/LymphomaB-Lymphoblastic Leukemia/Lymphoma with t(v;11q23.3);KMT2A Rearranged	remove
B-Lymphoblastic Leukemia/LymphomaB-Lymphoblastic Leukemia/Lymphoma, BCR-ABL1 Like	remove
B-Lymphoblastic Leukemia/LymphomaB-Lymphoblastic Leukemia/Lymphoma, NOS	remove
Cancer of Unknown PrimaryAcinar Cell Carcinoma , NOS	remove
Choroid Plexus TumorAtypical Choroid Plexus Papilloma	remove
Choroid Plexus TumorChoroid Plexus Carcinoma	remove
Choroid Plexus TumorChoroid Plexus Papilloma	remove
Choroid Plexus TumorChoroid Plexus Tumor	remove
CNS Cancer Anaplastic Ependymoma	remove
CNS Cancer Anaplastic Meningioma	remove
CNS Cancer Atypical Meningioma	remove
CNS Cancer Clear Cell Ependymoma	remove
CNS Cancer Clear cell Meningioma	remove
CNS Cancer Ependymomal Tumor	remove
CNS Cancer Hemangiopericytoma of the Central Nervous System	remove
CNS Cancer Meningioma	remove
CNS Cancer Meningothelial Tumor	remove
CNS Cancer Myxopapillary Ependymoma	remove
CNS Cancer Papillary Meningioma	remove
CNS Cancer Rhabdoid Meningioma	remove
CNS Cancer Solitary Fibrous Tumor of the Central Nervous System	remove
CNS Cancer Subependymoma	remove
CNS/Brain Cancer , NOS CNS/Brain	remove
Embryonal TumorAtypical Teratoid/Rhabdoid Tumor	remove
Embryonal TumorDesmoplastic/Nodular Medulloblastoma	remove
Embryonal TumorEmbryonal Tumor	remove
Embryonal TumorEmbryonal Tumor with Abundant Neuropil and True Rosettes	remove
Embryonal TumorLarge Cell/Anaplastic Medulloblastoma	remove
Embryonal TumorMedulloblastoma	remove
Embryonal TumorMedulloepithelioma	remove
Embryonal TumorOlfactory Neuroblastoma	remove
Embryonal TumorPrimitive Neuroectodermal Tumor	remove
Germ Cell TumorChorioCarcinoma	remove
Germ Cell TumorDysgerminoma	remove
Germ Cell TumorEmbryonal Carcinoma	remove
Germ Cell TumorExtra Gonadal Germ Cell Tumor	remove
Germ Cell TumorGerm Cell Tumor with Somatic-Type Malignancy	remove
Germ Cell TumorGerm Cell Tumor, Brain	remove
Germ Cell TumorGerminoma	remove
Germ Cell TumorImmature Teratoma	remove
Germ Cell TumorMature Teratoma	remove
Germ Cell TumorMixed Germ Cell Tumor	remove
Germ Cell TumorNon-Seminomatous Germ Cell Tumor	remove
Germ Cell TumorOvarian Germ Cell Tumor	remove
Germ Cell TumorSeminoma	remove
Germ Cell TumorTeratoma	remove
Germ Cell TumorYolk Sac Tumor	remove
Gestational Trophoblastic DiseaseChorioCarcinoma	remove
Gestational Trophoblastic DiseaseComplete Hydatidiform Mole	remove
Gestational Trophoblastic DiseaseEpithelioid Trophoblastic Tumor	remove
Gestational Trophoblastic DiseaseGestational Trophoblastic Disease	remove
Gestational Trophoblastic DiseasePlacental Site Trophoblastic Tumor	remove
Glioma Anaplastic Astrocytoma	remove
Glioma Anaplastic GanglioGlioma	remove
Glioma Anaplastic Oligoastrocytoma	remove
Glioma Anaplastic OligodendroGlioma	remove
Glioma Anaplastic Pleomorphic Xanthoastrocytoma	remove
Glioma Astrocytoma	remove
Glioma Diffuse Astrocytoma	remove
Glioma Diffuse Glioma	remove
Glioma Diffuse Intrinsic Pontine Glioma	remove
Glioma Dysembryoplastic Neuroepithelial Tumor	remove
Glioma Encapsulated Glioma	remove
Glioma Ependymoma	remove
Glioma Gangliocytoma	remove
Glioma GanglioGlioma	remove
Glioma Glioblastoma	remove
Glioma Glioblastoma Multiforme	remove
Glioma Glioma , NOS	remove
Glioma GlioSarcoma	remove
Glioma High-Grade Glioma , NOS	remove
Glioma Low-Grade Glioma , NOS	remove
Glioma Oligoastrocytoma	remove
Glioma OligodendroGlioma	remove
Glioma Pilocytic Astrocytoma	remove
Glioma Pilomyxoid Astrocytoma	remove
Glioma Pleomorphic Xanthoastrocytoma	remove
Glioma Small Cell Glioblastoma	remove
HistiocytosisDisseminated Juvenile Xanthogranuloma	remove
HistiocytosisErdheim-Chester Disease	remove
HistiocytosisHistiocytic and Dendritic Cell Neoplasms	remove
HistiocytosisHistiocytic Sarcoma	remove
HistiocytosisLangerhans Cell Histiocytosis	remove
HistiocytosisRosai-Dorfman Disease	remove
Hodgkin LymphomaClassical Hodgkin Lymphoma	remove
Hodgkin LymphomaHodgkin Lymphoma	remove
Hodgkin LymphomaNodular Lymphocyte-Predominant Hodgkin Lymphoma	remove
Hodgkin LymphomaNodular Sclerosis Classical Hodgkin Lymphoma	remove
Infantile FibroSarcoma Infantile FibroSarcoma	remove
LeukemiaAcute Leukemias of Ambiguous Lineage	remove
LeukemiaAcute Megakaryoblastic Leukemia	remove
LeukemiaAcute Monoblastic/Monocytic Leukemia	remove
LeukemiaAcute Myeloid Leukemia	remove
LeukemiaAcute Myelomonocytic Leukemia	remove
LeukemiaAcute Panmyelosis with Myelofibrosis	remove
LeukemiaAcute Undifferentiated Leukemia	remove
LeukemiaAML with BCR-ABL1	remove
LeukemiaAML with Biallelic Mutations of CEBPA	remove
LeukemiaAML with inv(16)(p13.1q22) or t(16;16)(p13.1;q22);CBFB-MYH11	remove
LeukemiaAML with inv(3)(q21.3q26.2) or t(3;3)(q21.3;q26.2); GATA2, MECOM	remove
LeukemiaAML with Maturation	remove
LeukemiaAML with Minimal Differentiation	remove
LeukemiaAML with Mutated NPM1	remove
LeukemiaAML with Mutated RUNX1	remove
LeukemiaAML with Myelodysplasia-Related Changes	remove
LeukemiaAML with Recurrent Genetic Abnormalities	remove
LeukemiaAML with t(6;9)(p23;q34.1);DEK-NUP214	remove
LeukemiaAML with t(8;21)(q22;q22.1);RUNX1-RUNX1T1	remove
LeukemiaAML with t(9;11)(p21.3;q23.3);MLLT3-KMT2A	remove
LeukemiaAML without Maturation	remove
LeukemiaAML, NOS	remove
LeukemiaAPL with PML-RARA	remove
LeukemiaMixed Phenotype Acute Leukemia with t(9;22)(q34.1;q11.2); BCR-ABL1	remove
LeukemiaMixed Phenotype Acute Leukemia with t(v;11q23.3); KMT2A Rearranged	remove
LeukemiaMixed Phenotype Acute Leukemia, B/Myeloid, NOS	remove
LeukemiaMixed Phenotype Acute Leukemia, T/Myeloid, NOS	remove
LeukemiaMyeloid Leukemia Associated with Down Syndrome	remove
LeukemiaMyeloid Sarcoma	remove
LeukemiaMyeloid/Lymphoid Neoplasms with Eosinophilia and Rearrangement of PDGFRA/PDGFRB or FGFR1 or with PCM1-JAK2	remove
LeukemiaMyeloid/Lymphoid Neoplasms with FGFR1 Rearrangement	remove
LeukemiaMyeloid/Lymphoid Neoplasms with PDGFRA Rearrangement	remove
LeukemiaPure Erythroid Leukemia	remove
LeukemiaTherapy-Related Acute Myeloid Leukemia	remove
LeukemiaTherapy-Related Myelodysplastic Syndrome	remove
LeukemiaTherapy-Related Myeloid Neoplasms	remove
LeukemiaTransient Abnormal Myelopoiesis	remove
Lymphatic Cancer , NOS Lymphoid Atypical	remove
Lymphatic Cancer , NOS Lymphoid Benign	remove
Lymphatic Cancer , NOS Lymphoid Neoplasm	remove
MastocytosisIndolent Systemic Mastocytosis	remove
MastocytosisMast Cell Sarcoma	remove
MastocytosisMastocytosis	remove
MastocytosisSystemic Mastocytosis	remove
MastocytosisSystemic Mastocytosis with an Associated Hematological Neoplasm	remove
Mature B-Cell NeoplasmsActivated B-cell Type	remove
Mature B-Cell NeoplasmsBurkitt Lymphoma	remove
Mature B-Cell NeoplasmsBurkitt-Like Lymphoma with 11q Aberration	remove
Mature B-Cell NeoplasmsChronic Lymphocytic Leukemia/Small Lymphocytic Lymphoma	remove
Mature B-Cell NeoplasmsDiffuse Large B-Cell Lymphoma, NOS	remove
Mature B-Cell NeoplasmsEBV Positive DLBCL, NOS	remove
Mature B-Cell NeoplasmsExtranodal Marginal Zone Lymphoma of Mucosa-Associated Lymphoid Tissue (MALT lymphoma)	remove
Mature B-Cell NeoplasmsExtraosseous Plasmacytoma	remove
Mature B-Cell NeoplasmsFollicular Lymphoma	remove
Mature B-Cell NeoplasmsGerminal Center B-Cell Type	remove
Mature B-Cell NeoplasmsHairy Cell Leukemia	remove
Mature B-Cell NeoplasmsHairy Cell Leukemia-Variant	remove
Mature B-Cell NeoplasmsHigh-Grade B-Cell Lymphoma, NOS	remove
Mature B-Cell NeoplasmsHigh-Grade B-Cell Lymphoma, with MYC and BCL2 and/or BCL6 Rearrangements	remove
Mature B-Cell NeoplasmsLymphoplasmacytic Lymphoma	remove
Mature B-Cell NeoplasmsMantle Cell Lymphoma	remove
Mature B-Cell NeoplasmsMarginal Zone Lymphoma	remove
Mature B-Cell NeoplasmsMature B-Cell Neoplasms	remove
Mature B-Cell NeoplasmsMonoclonal B-Cell Lymphocytosis	remove
Mature B-Cell NeoplasmsMonoclonal Gammopathy of Undetermined Significance	remove
Mature B-Cell NeoplasmsPlasma Cell Myeloma	remove
Mature B-Cell NeoplasmsPlasmablastic Lymphoma	remove
Mature B-Cell NeoplasmsPrimary Cutaneous DLBCL, Leg Type	remove
Mature B-Cell NeoplasmsPrimary Cutaneous Follicle Center Lymphoma	remove
Mature B-Cell NeoplasmsPrimary DLBCL of the central nervous system	remove
Mature B-Cell NeoplasmsPrimary Effusion Lymphoma	remove
Mature B-Cell NeoplasmsPrimary Mediastinal (Thymic) Large B-Cell Lymphoma	remove
Mature B-Cell NeoplasmsSolitary Plasmacytoma of Bone	remove
Mature B-Cell NeoplasmsSplenic Marginal Zone Lymphoma	remove
Mature B-Cell NeoplasmsT-Cell/Histiocyte-Rich Large B-Cell Lymphoma	remove
Mature B-Cell NeoplasmsWaldenstrom Macroglobulinemia	remove
Mature T and NK NeoplasmsAdult T-Cell Leukemia/Lymphoma	remove
Mature T and NK NeoplasmsAnaplastic Large Cell Lymphoma	remove
Mature T and NK NeoplasmsAnaplastic Large-Cell Lymphoma ALK Negative	remove
Mature T and NK NeoplasmsAnaplastic Large-Cell Lymphoma ALK Positive	remove
Mature T and NK NeoplasmsAngioimmunoblastic T-Cell Lymphoma	remove
Mature T and NK NeoplasmsBreast Implant-Associated Anaplastic Large-Cell Lymphoma	remove
Mature T and NK NeoplasmsChronic Lymphoproliferative Disorder of NK Cells	remove
Mature T and NK NeoplasmsExtranodal NK-/T-Cell Lymphoma, Nasal Type	remove
Mature T and NK NeoplasmsHepatosplenic T-cell Lymphoma	remove
Mature T and NK NeoplasmsMature T and NK Neoplasms	remove
Mature T and NK NeoplasmsMonomorphic Epitheliotropic Intestinal T-Cell Lymphoma	remove
Mature T and NK NeoplasmsMycosis Fungoides	remove
Mature T and NK NeoplasmsNodal Peripheral T-Cell Lymphoma with TFH Phenotype	remove
Mature T and NK NeoplasmsPeripheral T-Cell lymphoma, NOS	remove
Mature T and NK NeoplasmsPrimary Cutaneous CD30 Positive T-Cell Lymphoproliferative Disorders	remove
Mature T and NK NeoplasmsPrimary Cutaneous CD4 Positive Small/Medium T-Cell Lymphoproliferative Disorder	remove
Mature T and NK NeoplasmsPrimary Cutaneous CD8 Positive Aggressive Epidermotropic Cytotoxic T-Cell Lymphoma	remove
Mature T and NK NeoplasmsPrimary Cutaneous Gamma Delta T-Cell Lymphoma	remove
Mature T and NK NeoplasmsSezary Syndrome	remove
Mature T and NK NeoplasmsT-Cell Large Granular Lymphocytic Leukemia	remove
Mature T and NK NeoplasmsT-Cell Prolymphocytic Leukemia	remove
MelanocytomaMelanocytoma	remove
Melanoma Ocular Melanoma	remove
Miscellaneous Brain TumorHemangioblastoma	remove
Miscellaneous Brain TumorHigh-Grade Neuroepithelial Tumor	remove
Miscellaneous Brain TumorLow-Grade Neuroepithelial Tumor	remove
Miscellaneous Brain TumorMalignant Lymphoma	remove
Miscellaneous Brain TumorMalignant Tumor	remove
Miscellaneous Brain TumorMiscellaneous Brain Tumor	remove
Miscellaneous Brain TumorPrimary Brain Tumor	remove
Miscellaneous Brain TumorPrimary Neuroepithelial Tumor	remove
Miscellaneous Neuroepithelial TumorAngiocentric Glioma	remove
Miscellaneous Neuroepithelial TumorAstroblastoma	remove
Miscellaneous Neuroepithelial TumorCentral Neurocytoma	remove
Miscellaneous Neuroepithelial TumorChordoid Glioma of the Third Ventricle	remove
Miscellaneous Neuroepithelial TumorDesmoplastic Infantile GanglioGlioma	remove
Miscellaneous Neuroepithelial TumorDysplastic Gangliocytoma of the Cerebellum/Lhermitte-Duclos Disease	remove
Miscellaneous Neuroepithelial TumorExtraventricular Neurocytoma	remove
Miscellaneous Neuroepithelial TumorMiscellaneous Neuroepithelial Tumor	remove
Miscellaneous Neuroepithelial TumorPapillary Glioneuronal Tumor	remove
Miscellaneous Neuroepithelial TumorParaganGlioma	remove
Miscellaneous Neuroepithelial TumorRosette-forming Glioneuronal Tumor of the Fourth Ventricle	remove
Myelodysplastic SyndromesMDS with Excess Blasts	remove
Myelodysplastic SyndromesMDS with excess blasts-1	remove
Myelodysplastic SyndromesMDS with excess blasts-2	remove
Myelodysplastic SyndromesMDS with Isolated Del(5q)	remove
Myelodysplastic SyndromesMDS with Multilineage Dysplasia	remove
Myelodysplastic SyndromesMDS with Ring Sideroblasts	remove
Myelodysplastic SyndromesMDS with Ring Sideroblasts and Multilineage Dysplasia	remove
Myelodysplastic SyndromesMDS with Ring Sideroblasts and Single Lineage Dysplasia	remove
Myelodysplastic SyndromesMDS with Single Lineage Dysplasia	remove
Myelodysplastic SyndromesMDS, Unclassifiable	remove
Myelodysplastic SyndromesMyelodysplastic Syndromes	remove
Myelodysplastic/Myeloproliferative NeoplasmsAtypical Chronic Myeloid Leukemia, BCR-ABL1-	remove
Myelodysplastic/Myeloproliferative NeoplasmsChronic Myelomonocytic Leukemia	remove
Myelodysplastic/Myeloproliferative NeoplasmsChronic Myelomonocytic Leukemia-0	remove
Myelodysplastic/Myeloproliferative NeoplasmsChronic Myelomonocytic Leukemia-1	remove
Myelodysplastic/Myeloproliferative NeoplasmsChronic Myelomonocytic Leukemia-2	remove
Myelodysplastic/Myeloproliferative NeoplasmsJuvenile Myelomonocytic Leukemia	remove
Myelodysplastic/Myeloproliferative NeoplasmsMDS/MPN with Ring Sideroblasts and Thrombocytosis	remove
Myelodysplastic/Myeloproliferative NeoplasmsMDS/MPN, Unclassifiable	remove
Myelodysplastic/Myeloproliferative NeoplasmsMyelodysplastic/Myeloproliferative Neoplasms	remove
Myeloid Neoplasms with Germ Line PredispositionMyeloid Neoplasms with Germ Line Predisposition	remove
Myeloproliferative NeoplasmsChronic Eosinophilic Leukemia, NOS	remove
Myeloproliferative NeoplasmsChronic Myelogenous Leukemia	remove
Myeloproliferative NeoplasmsChronic Myeloid Leukemia, BCR-ABL1+	remove
Myeloproliferative NeoplasmsChronic Neutrophilic Leukemia	remove
Myeloproliferative NeoplasmsEssential Thrombocythemia	remove
Myeloproliferative NeoplasmsEssential Thrombocythemia Myelofibrosis	remove
Myeloproliferative NeoplasmsMyeloproliferative Neoplasms	remove
Myeloproliferative NeoplasmsMyeloproliferative Neoplasms, Unclassifiable	remove
Myeloproliferative NeoplasmsPolycythaemia Vera Myelofibrosis	remove
Myeloproliferative NeoplasmsPolycythemia Vera	remove
Myeloproliferative NeoplasmsPrimary Myelofibrosis	remove
Myeloproliferative NeoplasmsPrimary Myelofibrosis, Prefibrotic/Early Stage	remove
Myeloproliferative NeoplasmsPrimary Myelofibrosis,Overt Fibrotic Stage	remove
MyofibromatosisMyofibromatosis	remove
Nerve Sheath TumorCellular Schwannoma	remove
Nerve Sheath TumorMalignant Peripheral Nerve Sheath Tumor	remove
Nerve Sheath TumorMelanotic Schwannoma	remove
Nerve Sheath TumorNerve Sheath Tumor	remove
Nerve Sheath TumorNeurofibroma	remove
Nerve Sheath TumorSchwannoma	remove
Non-Hodgkin LymphomaNon-Hodgkin Lymphoma	remove
Non-Hodgkin LymphomaTesticular Lymphoma	remove
Other Cancer , NOS Other	remove
Parathyroid Cancer Parathyroid Carcinoma	remove
Peripheral Nervous System Cancer , NOS Peripheral Nervous System	remove
Peripheral Nervous SystemGanglioneuroblastoma	remove
Peripheral Nervous SystemGanglioneuroma	remove
Peripheral Nervous SystemNeuroblastoma	remove
Peritoneal Cancer , NOS Peritoneal Serous Carcinoma	remove
Peritoneal Cancer , NOS Peritoneum	remove
PheochromocytomaPheochromocytoma	remove
Pineal TumorPapillary Tumor of the Pineal Region	remove
Pineal TumorPineal Parenchymal Tumor of Intermediate Differentiation	remove
Pineal TumorPineal Tumor	remove
Pineal TumorPineoblastoma	remove
Posttransplant Lymphoproliferative DisordersClassical Hodgkin Lymphoma PTLD	remove
Posttransplant Lymphoproliferative DisordersInfectious Mononucleosis PTLD	remove
Posttransplant Lymphoproliferative DisordersPosttransplant Lymphoproliferative Disorders	remove
Primary CNS Melanocytic TumorsPrimary CNS Melanocytic Tumors	remove
RetinoblastomaRetinoblastoma	remove
Rhabdoid Cancer Rhabdoid Cancer	remove
Sellar TumorAtypical Pituitary Adenoma	remove
Sellar TumorCraniopharyngioma, Adamantinomatous Type	remove
Sellar TumorCraniopharyngioma, Papillary Type	remove
Sellar TumorGranular Cell Tumor	remove
Sellar TumorPituicytoma	remove
Sellar TumorPituitary Adenoma	remove
Sellar TumorPituitary Carcinoma	remove
Sellar TumorSellar Tumor	remove
Sellar TumorSpindle Cell Oncocytoma of the Adenohypophysis	remove
Sex Cord Stromal TumorFibrothecoma	remove
Sex Cord Stromal TumorGranulosa Cell Tumor	remove
Sex Cord Stromal TumorSertoli-Leydig Cell Tumor	remove
Sex Cord Stromal TumorSex Cord Stromal Tumor	remove
Sex Cord Stromal TumorSteroid Cell Tumor, NOS	remove
T-Lymphoblastic Leukemia/LymphomaEarly T-Cell Precursor Lymphoblastic Leukemia	remove
T-Lymphoblastic Leukemia/LymphomaNatural Killer (NK) Cell Lymphoblastic Leukemia/Lymphoma	remove
T-Lymphoblastic Leukemia/LymphomaT-Lymphoblastic Leukemia/Lymphoma	remove
Tubular Adenoma of the ColonTubular Adenoma of the Colon	remove
Undifferentiated Embryonal Sarcoma of the LiverUndifferentiated Embryonal Sarcoma of the Liver	remove
UNKNOWNUNKNOWN	remove
Uterine Sarcoma Endometrial Stromal Sarcoma	remove
Uterine Sarcoma High-Grade Endometrial Stromal Sarcoma	remove
Uterine Sarcoma Low-Grade Endometrial Stromal Sarcoma	remove
Uterine Sarcoma Undifferentiated Uterine Sarcoma	remove
Uterine Sarcoma Uterine AdeNOS arcoma	remove
Uterine Sarcoma Uterine Epithelioid LeiomyoSarcoma	remove
Uterine Sarcoma Uterine Leiomyoma	remove
Uterine Sarcoma Uterine LeiomyoSarcoma	remove
Uterine Sarcoma Uterine Myxoid LeiomyoSarcoma	remove
Uterine Sarcoma Uterine Perivascular Epithelioid Cell Tumor	remove
Uterine Sarcoma Uterine Sarcoma , Other	remove
Uterine Sarcoma Uterine Sarcoma /Mesenchymal	remove
Uterine Sarcoma Uterine Smooth Muscle Tumor	remove
Uterine Sarcoma Uterine Smooth Muscle Tumor of Uncertain Malignant Potential	remove
Wilms TumorWilms' Tumor	remove
Breast Cancer Adenoid Cystic Breast Cancer	Salivary gland/Adenoid cystic
Cervical Cancer Cervical Adenoid Cystic Carcinoma	Salivary gland/Adenoid cystic
Lacrimal Gland TumorAdenoid Cystic Carcinoma of the Lacrimal Gland	Salivary gland/Adenoid cystic
Non-Small Cell Lung Cancer Adenoid Cystic Carcinoma of the Lung	Salivary gland/Adenoid cystic
Salivary Gland Cancer Acinic Cell Carcinoma	Salivary gland/Adenoid cystic
Salivary Gland Cancer Adenoid Cystic Carcinoma	Salivary gland/Adenoid cystic
Salivary Gland Cancer Basal Cell AdenoCarcinoma	Salivary gland/Adenoid cystic
Salivary Gland Cancer Carcinoma ex Pleomorphic Adenoma	Salivary gland/Adenoid cystic
Salivary Gland Cancer Mammary Analogue Secretory Carcinoma of Salivary Gland Origin	Salivary gland/Adenoid cystic
Salivary Gland Cancer Mucoepidermoid Carcinoma	Salivary gland/Adenoid cystic
Salivary Gland Cancer Myoepithelial Carcinoma	Salivary gland/Adenoid cystic
Salivary Gland Cancer Salivary AdenoCarcinoma	Salivary gland/Adenoid cystic
Salivary Gland Cancer Salivary Carcinoma	Salivary gland/Adenoid cystic
Salivary Gland Cancer Salivary Carcinoma , Other	Salivary gland/Adenoid cystic
Salivary Gland Cancer Salivary Duct Carcinoma	Salivary gland/Adenoid cystic
Skin Cancer , Non-Melanoma Basal Cell Carcinoma	remove
Skin Cancer , Non-Melanoma Merkel Cell Carcinoma	remove
Skin Cancer , Non-Melanoma Aggressive Digital Papillary AdenoCarcinoma	remove
Skin Cancer , Non-Melanoma Atypical Fibroxanthoma	remove
Skin Cancer , Non-Melanoma Atypical Nevus	remove
Skin Cancer , Non-Melanoma Dermatofibroma	remove
Skin Cancer , Non-Melanoma DermatofibroSarcoma Protuberans	remove
Skin Cancer , Non-Melanoma Desmoplastic Trichoepithelioma	remove
Skin Cancer , Non-Melanoma Endocrine Mucin Producing Sweat Gland Carcinoma	remove
Skin Cancer , Non-Melanoma Extramammary Paget Disease	remove
Skin Cancer , Non-Melanoma PoroCarcinoma /SpiroadenoCarcinoma	remove
Skin Cancer , Non-Melanoma Proliferating Pilar Cystic Tumor	remove
Skin Cancer , Non-Melanoma Sebaceous Carcinoma	remove
Skin Cancer , Non-Melanoma Skin Adnexal Carcinoma	remove
Skin Cancer , Non-Melanoma Spiroma/Spiradenoma	remove
Skin Cancer , Non-Melanoma Sweat Gland AdenoCarcinoma	remove
Skin Cancer , Non-Melanoma Sweat Gland Carcinoma /Apocrine Eccrine Carcinoma	remove
Skin Cancer , NOS Skin	remove
Skin Cancer , Non-Melanoma Cutaneous Squamous Cell Carcinoma	Skin:SCC
Gastrointestinal Neuroendocrine TumorHigh-Grade Neuroendocrine Carcinoma of the Colon and Rectum	remove
Gastrointestinal Neuroendocrine TumorSmall Bowel Well-Differentiated Neuroendocrine Tumor	remove
Gastrointestinal Neuroendocrine TumorWell-Differentiated Neuroendocrine Tumor of the Appendix	remove
Gastrointestinal Neuroendocrine TumorWell-Differentiated Neuroendocrine Tumor of the Rectum	remove
Thyroid Cancer , NOS Thyroid	Thyroid gland
Thyroid Cancer Anaplastic Thyroid Cancer	Thyroid gland
Thyroid Cancer Follicular Thyroid Cancer	Thyroid gland
Thyroid Cancer Hurthle Cell Thyroid Cancer	Thyroid gland
Thyroid Cancer Hyalinizing Trabecular Adenoma of the Thyroid	Thyroid gland
Thyroid Cancer Medullary Thyroid Cancer	Thyroid gland
Thyroid Cancer Oncocytic Adenoma of the Thyroid	Thyroid gland
Thyroid Cancer Papillary Thyroid Cancer	Thyroid gland
Thyroid Cancer Poorly Differentiated Thyroid Cancer	Thyroid gland
Thyroid Cancer Well-Differentiated Thyroid Cancer	Thyroid gland
Bladder Cancer Bladder AdenoCarcinoma	Urothelial tract
Bladder Cancer Bladder Squamous Cell Carcinoma	Urothelial tract
Bladder Cancer Bladder Urothelial Carcinoma	Urothelial tract
Bladder Cancer Inflammatory Myofibroblastic Bladder Tumor	Urothelial tract
Bladder Cancer Inverted Urothelial Papilloma	Urothelial tract
Bladder Cancer Plasmacytoid/Signet Ring Cell Bladder Carcinoma	Urothelial tract
Bladder Cancer Sarcoma toid Carcinoma of the Urinary Bladder	Urothelial tract
Bladder Cancer Small Cell Bladder Cancer	Urothelial tract
Bladder Cancer Upper Tract Urothelial Carcinoma	Urothelial tract
Bladder Cancer Urachal AdenoCarcinoma	Urothelial tract
Bladder Cancer Urachal Carcinoma	Urothelial tract
Bladder Cancer Urethral AdenoCarcinoma	Urothelial tract
Bladder Cancer Urethral Cancer	Urothelial tract
Bladder Cancer Urethral Squamous Cell Carcinoma	Urothelial tract
Bladder Cancer Urethral Urothelial Carcinoma	Urothelial tract
Bladder Cancer Urothelial Papilloma	Urothelial tract
Bladder/Urinary Tract Cancer , NOS Bladder/Urinary Tract	Urothelial tract
Endometrial Cancer Endometrial Carcinoma	Uterus:Endometrium
Endometrial Cancer Other Uterine Tumor	Uterus:Endometrium
Endometrial Cancer Poorly Differentiated Carcinoma of the Uterus	Uterus:Endometrium
Endometrial Cancer Uterine AdeNOS quamous Carcinoma	Uterus:Endometrium
Endometrial Cancer Uterine CarciNOS arcoma /Uterine Malignant Mixed Mullerian Tumor	Uterus:Endometrium
Endometrial Cancer Uterine Clear Cell Carcinoma	Uterus:Endometrium
Endometrial Cancer Uterine Dedifferentiated Carcinoma	Uterus:Endometrium
Endometrial Cancer Uterine Endometrioid Carcinoma	Uterus:Endometrium
Endometrial Cancer Uterine Mesonephric Carcinoma	Uterus:Endometrium
Endometrial Cancer Uterine Mixed Endometrial Carcinoma	Uterus:Endometrium
Endometrial Cancer Uterine Mucinous Carcinoma	Uterus:Endometrium
Endometrial Cancer Uterine Neuroendocrine Carcinoma	Uterus:Endometrium
Endometrial Cancer Uterine Serous Carcinoma /Uterine Papillary Serous Carcinoma	Uterus:Endometrium
Endometrial Cancer Uterine Undifferentiated Carcinoma	Uterus:Endometrium
Uterine Cancer , NOS Uterus	Uterus:Endometrium
