## Supplementary Table 9 for "DNA sequencing and gene-expression profiling assists in making a tissue of origin diagnosis in cancer of unknown primary"

### Sheet: genie_prop_matrix
Supplementary Table 9. Frequency of genomic events in GENIE cancer classes
	Hugo_Symbol	Adrenal	Anogenital	Bile duct /Gallbladder	Bone/Soft tissue	Breast	Colorectum/Appendix/Small_x000D_ intestine	Esophagus/Stomach	Head and neck: other	Kidney	Liver	Lung: Non-small Cell	Lung: Small Cell	Melanoma	Mesothelium	Ovary/Fallopian tube	Pancreas	Prostate	Salivary gland/Adenoid cystic	Skin:SCC	Thyroid gland	Urothelial tract	Uterus:Endometrium
1	AKT1	0	0.0138067	0.00343249	0.00115009	0.045011	0.00821323	0.000668449	0.00574713	0.00353982	0	0.00278645	0.0027933	0.000419992	0	0.00519751	0.00110988	0.00856423	0.00443459	0	0.00873362	0.00744753	0.0325342
2	AKT3	0	0.00197239	0	0.00115009	0	0	0	0	0	0	0	0.0027933	0.00209996	0	0.0010395	0	0.000503778	0	0	0	0.0013541	0
3	ALK	0	0	0	0.000575043	0.000314762	0.0018596	0.000668449	0	0	0	0.000668747	0	0.00125997	0	0	0	0.000503778	0	0.00621118	0	0	0.00228311
4	AMER1	0	0.00394477	0.00228833	0.00172513	0.000944287	0.0215404	0.0040107	0.000957854	0.000884956	0.0037594	0.00222916	0	0.00461991	0	0.00259875	0.00110988	0.00100756	0	0	0	0	0.00742009
5	Amp: AKT1	0	0	0	0.0131579	0.00928903	0.0056338	0.00614439	0.0196078	0	0	0.017316	0.0540541	0.00623053	0	0.00797872	0	0.0153846	0	0	0	0	0.0192308
6	Amp: AKT2	0	0.139785	0.0116279	0.0394737	0.021079	0.0450704	0.015361	0.0343137	0	0	0.038961	0.108108	0.0186916	0	0.114362	0.160156	0.00659341	0.0597015	0	0	0.0516432	0.0884615
7	Amp: ALK	0	0.0107527	0	0.0037594	0.000714541	0	0	0	0	0	0.00162338	0	0.00311526	0	0.00265957	0	0.0043956	0	0	0	0.00234742	0.00384615
8	Amp: AR	0	0	0	0.0056391	0.00678814	0	0.0015361	0	0	0	0.0021645	0	0	0	0.00265957	0.00390625	0.650549	0.0447761	0	0	0	0.00384615
9	Amp: AURKA	0	0	0.0290698	0.0037594	0.0596642	0.157746	0.0230415	0.00490196	0	0	0.0162338	0	0.0404984	0	0.0292553	0.0234375	0.0131868	0.0447761	0	0	0.00938967	0.0307692
10	Amp: BRAF	0	0	0.00581395	0.0018797	0.00500179	0.0028169	0.0030722	0	0	0	0.00541126	0	0.0716511	0	0.00797872	0.00390625	0.010989	0	0	0	0.00469484	0
11	Amp: CCND1	0	0.107527	0.133721	0.0413534	0.347981	0.0535211	0.15361	0.470588	0	0	0.08171	0.0405405	0.202492	0	0.0265957	0.0507812	0.116484	0.104478	0	0	0.300469	0.0346154
12	Amp: CCND2	0	0.0107527	0.0290698	0.0488722	0.0150054	0.111268	0.0122888	0.0392157	0	0	0.0113636	0.0135135	0.0218069	0	0.037234	0.0390625	0.010989	0.0149254	0	0	0.00469484	0.00769231
13	Amp: CCND3	0	0	0.0523256	0.0582707	0.00893176	0.0380282	0.0491551	0.00980392	0	0	0.0211039	0.027027	0.046729	0	0.0319149	0.0273438	0.0021978	0.0298507	0	0	0.0140845	0.0115385
14	Amp: CCNE1	0	0.0645161	0.104651	0.0714286	0.0317971	0.0267606	0.136713	0.0245098	0	0	0.0600649	0.0945946	0.0186916	0	0.316489	0.136719	0.032967	0.0597015	0	0	0.084507	0.315385
15	Amp: CDK4	0	0	0.0639535	0.453008	0.022508	0.0112676	0.0245776	0.00490196	0	0	0.123377	0	0.130841	0	0.0239362	0.0585938	0.0175824	0.0746269	0	0	0.0234742	0.00384615
16	Amp: CDK6	0	0.0107527	0.0639535	0.0150376	0.0107181	0.0225352	0.0798771	0.0441176	0	0	0.0151515	0.0135135	0.0404984	0	0.00531915	0.0742188	0.010989	0.0149254	0	0	0.00469484	0.00769231
17	Amp: CRKL	0	0.0215054	0.0174419	0.0545113	0.00678814	0.0169014	0.015361	0.0294118	0	0	0.0183983	0.0405405	0.102804	0	0.0398936	0.0234375	0.0021978	0.0149254	0	0	0.0211268	0.00769231
18	Amp: EGFR	0	0.0322581	0.0697674	0.018797	0.0257235	0.0830986	0.12596	0.22549	0	0	0.198052	0.0405405	0.0311526	0	0.00265957	0.0117188	0.0131868	0	0	0	0.0375587	0.00384615
19	Amp: EPHA3	0	0	0.0232558	0.018797	0.00392997	0	0.0015361	0.00490196	0	0	0.00541126	0	0.0186916	0	0.00531915	0.00390625	0.0131868	0.0149254	0	0	0	0
20	Amp: ERBB2	0	0.11828	0.139535	0.0018797	0.246874	0.139437	0.3149	0.0441176	0	0	0.0519481	0.0135135	0.0186916	0	0.087766	0.0664062	0.00879121	0.402985	0	0	0.147887	0.234615
21	Amp: ESR1	0	0	0.00581395	0.0413534	0.0250089	0.00422535	0	0	0	0	0	0	0	0	0.0212766	0	0	0	0	0	0	0.0230769
22	Amp: FGFR1	0	0.0107527	0.00581395	0.056391	0.226152	0.0873239	0.0168971	0.0539216	0	0	0.0627706	0.189189	0.0155763	0	0.0744681	0.0820312	0.0549451	0.0746269	0	0	0.0328638	0.0807692
23	Amp: FGFR2	0	0.0322581	0.0116279	0.0037594	0.0267953	0.0140845	0.0660522	0.00490196	0	0	0.00162338	0	0.00311526	0	0.0132979	0.00390625	0.0021978	0	0	0	0.00938967	0.0115385
24	Amp: FGFR3	0	0.0430108	0.0581395	0.0112782	0.00714541	0	0.00614439	0.00490196	0	0	0.00541126	0.0540541	0.00623053	0	0.0159574	0.0351562	0.0175824	0	0	0	0.0446009	0.0384615
25	Amp: IGF1R	0	0	0.00581395	0.0413534	0.0403716	0.00422535	0.0030722	0.00490196	0	0	0.00541126	0	0.0623053	0	0.0132979	0	0.0153846	0.0298507	0	0	0.00938967	0.0115385
26	Amp: KIT	0	0.0107527	0	0.0526316	0.00928903	0.0028169	0	0.00980392	0	0	0.0140693	0.0675676	0.133956	0	0	0	0.00659341	0.134328	0	0	0.00234742	0.00384615
27	Amp: KRAS	0	0.0430108	0.0697674	0.0300752	0.0221508	0.0577465	0.18126	0.0490196	0	0	0.0562771	0.027027	0.05919	0	0.111702	0.109375	0.0131868	0.0149254	0	0	0.0258216	0.0384615
28	Amp: MAPK1	0	0	0.0116279	0.0319549	0.00464452	0.00985915	0.00614439	0.0147059	0	0	0.00487013	0.027027	0.0498442	0	0.0159574	0.00390625	0	0.0149254	0	0	0.0140845	0
29	Amp: MAPK3	0	0	0	0.0018797	0.00857449	0.0126761	0	0.00490196	0	0	0.00378788	0.0135135	0	0	0	0.00390625	0.0043956	0	0	0	0.0117371	0.0153846
30	Amp: MCL1	0	0.0645161	0.110465	0.0432331	0.0653805	0.0197183	0.0215054	0.0441176	0	0	0.0514069	0.027027	0.0373832	0	0.0851064	0.0351562	0.0769231	0.0746269	0	0	0.107981	0.0730769
31	Amp: MDM2	0	0.0107527	0.244186	0.505639	0.0718114	0.0309859	0.0860215	0.0294118	0	0	0.183983	0.0405405	0.0934579	0	0.037234	0.0664062	0.0263736	0.134328	0	0	0.230047	0.0384615
32	Amp: MDM4	0	0.0215054	0.0232558	0.0112782	0.0485888	0	0	0.00490196	0	0	0.0119048	0.027027	0.0404984	0	0.00797872	0.0078125	0.0351648	0.0447761	0	0	0.00469484	0.0269231
33	Amp: MET	0	0	0.0406977	0.0131579	0.00392997	0.0309859	0.0552995	0.00490196	0	0	0.0800866	0.0135135	0.0560748	0	0.0106383	0.0078125	0.00879121	0	0	0	0.00234742	0.00769231
34	Amp: MYC	0	0.107527	0.110465	0.0977444	0.189711	0.24507	0.11828	0.0588235	0	0	0.146645	0.162162	0.180685	0	0.231383	0.210938	0.263736	0.104478	0	0	0.0586854	0.196154
35	Amp: MYCN	0	0.0322581	0.0116279	0.0169173	0.00643087	0.00422535	0.00614439	0.00490196	0	0	0.00378788	0.0135135	0.00311526	0	0.0106383	0	0.0021978	0.0447761	0	0	0.028169	0.0307692
36	Amp: NKX2-1	0	0.0322581	0.0116279	0.0018797	0.0103608	0.0056338	0.00921659	0.0441176	0	0	0.188312	0.121622	0.00623053	0	0.00531915	0.0078125	0.0131868	0	0	0	0.00234742	0.00384615
37	Amp: PDGFRA	0	0.0107527	0	0.0657895	0.00750268	0.00422535	0.0015361	0.0245098	0	0	0.0102814	0.0675676	0.0778816	0	0	0	0.0043956	0.134328	0	0	0	0
38	Amp: PIK3CA	0	0.215054	0.0174419	0.0018797	0.0196499	0.0056338	0.00921659	0.176471	0	0	0.0422078	0.0810811	0.00934579	0	0.0664894	0.0078125	0.0043956	0.0149254	0	0	0.0117371	0.0423077
39	Amp: RAF1	0	0	0	0.0131579	0.00714541	0.0028169	0.0030722	0	0	0	0.000541126	0	0.0218069	0	0	0.0078125	0.0043956	0	0	0	0.129108	0.00384615
40	Amp: RICTOR	0	0.0537634	0.0116279	0.0244361	0.00750268	0.0253521	0.0184332	0.0245098	0	0	0.0481602	0.202703	0.0498442	0	0.00531915	0.0117188	0.0131868	0	0	0	0.0610329	0.00769231
41	APC	0.049505	0.0236686	0.020595	0.00747556	0.00487882	0.594142	0.0514706	0.00574713	0.000884956	0.0225564	0.0208426	0.0251397	0.0205796	0	0.00727651	0.00943396	0.0508816	0.00443459	0.0559006	0.00545852	0.0196344	0.0399543
42	AR	0	0	0	0	0.000629525	0	0	0	0	0.0037594	0	0	0	0	0	0.000554939	0.0372796	0	0	0	0	0
43	ARAF	0	0	0.00343249	0.00172513	0	0.000309933	0	0	0.000884956	0	0.000780205	0	0.00251995	0	0	0	0	0	0.0124224	0	0	0.000570776
44	ARID1A	0.00990099	0.0315582	0.147597	0.0115009	0.041706	0.0540834	0.120321	0.0249042	0.0283186	0.093985	0.0361123	0.0223464	0.0298194	0.00258398	0.0691268	0.0710322	0.0105793	0.075388	0.0372671	0.010917	0.205146	0.333904
45	ARID1B	0	0.00591716	0.0194508	0.00632547	0.00975763	0.0182861	0.0260695	0.00670498	0.0123894	0.0112782	0.00913955	0.0139665	0.0172197	0.0103359	0.012474	0.00721421	0.00856423	0.0221729	0.00621118	0.010917	0.0250508	0.0468037
46	ARID2	0.019802	0.0118343	0.0297483	0.0080506	0.00771168	0.0179761	0.0160428	0.01341	0.0106195	0.0225564	0.0200624	0.0111732	0.0600588	0.0155039	0.002079	0.00832408	0.00554156	0.0110865	0.149068	0.0141921	0.0311442	0.00856164
47	ASXL1	0	0.00986193	0.00343249	0.00230017	0.00456405	0.0181311	0.00668449	0.0181992	0.00265487	0.0075188	0.00523852	0.00837989	0.00335993	0.00516796	0.00623701	0.00443951	0.0166247	0.00886918	0.118012	0.00655022	0.0162492	0.0234018
48	ATM	0.00990099	0.0138067	0.0389016	0.0120759	0.0140069	0.041686	0.0294118	0.0143678	0.0168142	0.0150376	0.0278645	0.0027933	0.0230995	0.0129199	0.0171518	0.0233074	0.031738	0.0266075	0.0372671	0.0207424	0.0446852	0.05879
49	ATR	0	0.00788955	0.00572082	0.00517539	0.00456405	0.0100728	0.00735294	0.00862069	0.00265487	0	0.00534998	0.00837989	0.00965981	0.00258398	0.00831601	0.00277469	0.00654912	0	0.0372671	0.00436681	0.013541	0.0199772
50	ATRX	0.0594059	0.0138067	0.00457666	0.0764807	0.00299024	0.0102278	0.00534759	0.00478927	0.00353982	0	0.00869371	0.0223464	0.0205796	0	0.010395	0.00277469	0.00554156	0.00443459	0.0186335	0.0010917	0.0128639	0.0262557
51	AXIN1	0.019802	0	0.0102975	0	0.000472144	0.0037192	0.00601604	0.000957854	0.000884956	0.0488722	0.00167187	0.0027933	0.00125997	0	0.000519751	0.00277469	0.00201511	0.00221729	0	0	0.0013541	0.000570776
52	AXL	0	0	0	0	0	0.000154967	0	0	0	0	0.000111458	0	0	0	0	0.000554939	0	0	0	0	0.00203114	0.000570776
53	BAP1	0.00990099	0.0157791	0.0720824	0.00115009	0.00393453	0.00340927	0.0106952	0.00766284	0.0734513	0.018797	0.00445831	0.0027933	0.0205796	0.310078	0.00259875	0.00166482	0.00201511	0.0177384	0.0124224	0	0.0182803	0.00456621
54	BARD1	0	0.00986193	0.00343249	0.000575043	0.00204596	0.00495893	0.0013369	0.00383142	0.00265487	0.0037594	0.00178333	0	0.00125997	0	0.00571726	0.00221976	0.00151134	0.00443459	0.0124224	0.00327511	0.00270819	0.00684932
55	BCL2	0	0	0	0	0	0.000154967	0	0.000957854	0	0	0	0	0	0	0	0	0	0	0	0	0	0
56	BCL6	0	0	0	0	0.000157381	0.0009298	0	0.000957854	0	0	0.000111458	0	0.000419992	0	0	0	0	0	0.00621118	0	0.0013541	0.00285388
57	BCOR	0.019802	0.00197239	0.00800915	0.0126509	0.00204596	0.0158066	0.00802139	0.00478927	0.00176991	0.0037594	0.00679893	0.0111732	0.00419992	0.00516796	0.0114345	0.0122087	0.00654912	0.0665188	0.0124224	0.0141921	0.00338524	0.0736301
58	BCORL1	0	0.00591716	0.00228833	0.00115009	0.000944287	0.0116225	0.00334225	0.00862069	0.00176991	0	0.00323228	0	0.00377992	0	0.0031185	0.00166482	0.00100756	0.00221729	0.00621118	0.00218341	0.00406229	0.015411
59	BLM	0	0.00394477	0.00228833	0.00345026	0.00267548	0.00867813	0.00534759	0.00478927	0.00353982	0	0.00122604	0.0027933	0.00125997	0.00258398	0.00363825	0.00110988	0.00302267	0	0.0186335	0.00436681	0.00677048	0.015411
60	BRAF	0	0.00591716	0.0297483	0.00460035	0.00236072	0.0887959	0.00668449	0.00287356	0.000884956	0.0075188	0.0385644	0.00558659	0.343973	0.00258398	0.016632	0.00721421	0.0156171	0.0177384	0.0124224	0.424672	0.0155721	0.0097032
61	BRAF:p.V600E	0	0	0.01373	0.00230017	0.000786906	0.0715946	0.0013369	0	0	0.0037594	0.0147124	0	0.244435	0	0.00935551	0.00499445	0.000503778	0.00665188	0.00621118	0.421397	0.00270819	0
62	BRCA1	0	0.0157791	0.00228833	0.00575043	0.0141643	0.00898807	0.00334225	0.0172414	0.00530973	0.0037594	0.00646456	0.00558659	0.00545989	0	0.0488565	0.00665927	0.00604534	0.00665188	0.0496894	0.00218341	0.00947867	0.0114155
63	BRCA2	0.00990099	0.00986193	0.0194508	0.00862565	0.0176267	0.0201457	0.0140374	0.0114943	0.0079646	0	0.009251	0.0111732	0.0138597	0.00775194	0.0306653	0.0244173	0.0352645	0.00221729	0.068323	0.00545852	0.0189573	0.0371005
64	BRIP1	0	0.00986193	0.00228833	0.000575043	0.00346239	0.0032543	0.0026738	0.00383142	0.000884956	0	0.00256353	0.00837989	0.00587988	0	0.00779626	0.00277469	0.00151134	0.00221729	0.00621118	0	0.00677048	0.00570776
65	BTG1	0	0	0	0	0	0	0	0	0	0	0.000111458	0	0	0	0	0	0	0	0	0	0	0
66	CARD11	0	0	0	0.000575043	0	0.0009298	0	0	0	0	0.000557289	0	0.00125997	0	0.000519751	0	0	0.00221729	0	0	0	0.00114155
67	CASP8	0	0.0157791	0.00343249	0.000575043	0.000314762	0.0074384	0.00467914	0.0220307	0	0.0075188	0.00111458	0.0027933	0.00167997	0	0.002079	0.00221976	0.000503778	0	0.0310559	0	0.00812458	0.0142694
68	CBFB	0	0	0	0	0.0239219	0.00216953	0.000668449	0.00191571	0	0	0.000557289	0.0027933	0.000419992	0.00258398	0.000519751	0.000554939	0.000503778	0	0.00621118	0.0010917	0	0.00171233
69	CBL	0.00990099	0.00197239	0.00114416	0.00287522	0.00236072	0.00263443	0.0013369	0.00191571	0.00265487	0	0.00345519	0	0.0130197	0	0.0010395	0.00110988	0.00151134	0	0.0124224	0.0010917	0.00270819	0.00684932
70	CCND1	0	0	0	0.000575043	0.000157381	0.0004649	0.00200535	0.000957854	0	0	0.000222916	0	0.00125997	0	0.0010395	0	0.000503778	0	0	0	0.0013541	0.015411
71	CCND3	0	0	0	0.000575043	0	0	0	0	0	0	0	0	0	0	0	0	0	0	0	0	0	0
72	CDC73	0	0.00197239	0.00114416	0.00172513	0.00173119	0.00356423	0.00334225	0.00383142	0.00265487	0	0.00167187	0.0027933	0.00209996	0	0.002079	0	0.000503778	0	0.00621118	0.0010917	0.00270819	0.00456621
73	CDH1	0	0.00394477	0.00800915	0.00115009	0.113314	0.00821323	0.0528075	0.00287356	0	0.0112782	0.00189478	0	0.00461991	0	0.00155925	0.00221976	0.00654912	0.0110865	0.0186335	0.00436681	0.0189573	0.00913242
74	CDK12	0	0.00788955	0.00228833	0.00172513	0.00188857	0.00774833	0.00334225	0.00478927	0.000884956	0.0037594	0.00200624	0.00558659	0.00209996	0	0.00831601	0.00166482	0.0418136	0.00443459	0.0310559	0	0.00609343	0.0097032
75	CDK4	0	0	0	0	0	0	0	0	0	0	0.00133749	0.00837989	0.00293994	0	0.000519751	0	0	0	0	0	0.0013541	0
76	CDKN1A	0	0	0.00228833	0.00287522	0.000472144	0.0009298	0	0.000957854	0.00265487	0.0225564	0.000668747	0.0027933	0.00167997	0	0	0.000554939	0	0.00221729	0	0.00545852	0.100203	0.00171233
77	CDKN1B	0	0	0.00114416	0.00115009	0.011961	0.00635363	0.00334225	0.000957854	0.00176991	0.0225564	0.00256353	0.0139665	0.00209996	0	0.00155925	0	0.0120907	0.00221729	0.00621118	0.00545852	0.0108328	0.00456621
78	CDKN2A	0.029703	0.0650888	0.0480549	0.0201265	0.00881335	0.0130172	0.110963	0.1341	0.00884956	0.0263158	0.0524967	0.0223464	0.113818	0.00775194	0.0119543	0.17869	0.00251889	0.0354767	0.434783	0.0120087	0.0446852	0.015411
79	CDKN2B	0	0	0	0	0.000157381	0.0004649	0.000668449	0	0	0	0.000222916	0.0027933	0.000419992	0	0	0	0	0	0	0	0.000677048	0.00285388
80	CDKN2C	0	0	0	0.00115009	0	0.000619867	0.000668449	0	0	0	0.000780205	0	0	0	0	0	0.000503778	0	0	0.0010917	0.00203114	0.00171233
81	CEBPA	0	0.00197239	0.00114416	0	0.000786906	0.00123973	0.00200535	0	0.000884956	0	0.000445831	0	0.000839983	0	0.0010395	0	0.000503778	0.00221729	0	0	0.0013541	0.00285388
82	CHEK1	0	0.00197239	0.00114416	0.00172513	0.000472144	0.00294437	0.0013369	0.00191571	0.000884956	0	0.00156041	0	0.00209996	0	0.002079	0.000554939	0.00100756	0	0.00621118	0	0.000677048	0.00456621
83	CHEK2	0.00990099	0	0.00114416	0.00345026	0.0025181	0.00542383	0.00534759	0.00574713	0.0106195	0	0.00267499	0.00558659	0.00335993	0.00516796	0.002079	0	0.00352645	0.00221729	0.0372671	0.00327511	0.0101557	0.0125571
84	CIC	0	0.00591716	0.00915332	0.00287522	0.00220334	0.0116225	0.0106952	0.00478927	0.00265487	0	0.00256353	0	0.00377992	0	0.00623701	0.00443951	0.00503778	0.00221729	0.0124224	0.0010917	0.0121869	0.0234018
85	CREBBP	0.029703	0.0236686	0.00228833	0.00862565	0.00881335	0.0178212	0.0153743	0.0162835	0.00884956	0.0075188	0.00769059	0.0446927	0.0050399	0.0206718	0.012474	0.00388457	0.00503778	0.037694	0.0559006	0.00764192	0.103588	0.0285388
86	CRLF2	0	0	0	0	0	0	0	0	0	0	0	0	0.000839983	0	0	0	0	0	0	0	0	0
87	CTCF	0	0.00394477	0.00343249	0.00115009	0.00645263	0.009298	0.00534759	0.00287356	0	0	0.00133749	0.0027933	0.00167997	0	0.004158	0.00110988	0.00352645	0.00443459	0.0124224	0.00218341	0.0101557	0.0793379
88	CTNNB1	0.267327	0.025641	0.0228833	0.0184014	0.000629525	0.0210755	0.019385	0.00191571	0.000884956	0.296992	0.0270843	0.0027933	0.0365393	0	0.0181913	0.0166482	0.0347607	0.00221729	0.00621118	0.0010917	0.0223426	0.15411
89	CUL3	0	0.00197239	0	0.000575043	0.00157381	0.00123973	0.0026738	0.00191571	0.00265487	0	0.00334374	0.00558659	0.00251995	0	0.0010395	0	0.00554156	0	0	0.0010917	0.0101557	0.00684932
90	CYLD	0	0.0118343	0	0.000575043	0.000944287	0.0037192	0.00467914	0.0354406	0.00176991	0.0037594	0.00200624	0	0.00251995	0	0.002079	0	0.00100756	0.00221729	0	0	0.000677048	0.00342466
91	DAXX	0.029703	0.00197239	0.00114416	0.00115009	0.000786906	0.00216953	0.0013369	0.00478927	0.00265487	0	0.00100312	0.0027933	0.000419992	0	0.0031185	0.000554939	0	0	0.00621118	0.0120087	0.00406229	0.00456621
92	DDX3X	0	0.00394477	0	0	0.000157381	0	0	0	0	0	0	0	0.000419992	0	0.0010395	0	0	0	0	0	0	0.000570776
93	DICER1	0	0.00788955	0.00114416	0.00575043	0.00267548	0.00991787	0.00534759	0.00191571	0.00176991	0.0037594	0.00434686	0.0027933	0.0117598	0.00516796	0.00675676	0.00166482	0.00100756	0.00221729	0.0124224	0.0131004	0.00744753	0.0262557
94	DNMT3A	0.049505	0.00788955	0.00457666	0.00287522	0.0058231	0.00449403	0.00735294	0.00766284	0.00265487	0.018797	0.0109229	0.0027933	0.00545989	0.0103359	0.004158	0.00277469	0.00201511	0.00443459	0.0124224	0.00873362	0.00338524	0.00799087
95	EGFR	0	0	0.00114416	0	0.000944287	0.00170463	0.00334225	0.000957854	0.000884956	0	0.115693	0.0418994	0.000419992	0	0	0.000554939	0.00100756	0.00221729	0.0124224	0	0.00203114	0.000570776
96	EIF1AX	0	0	0	0.00230017	0	0.000774833	0.000668449	0	0.000884956	0	0.00122604	0	0.0104998	0	0.00259875	0	0.00100756	0.00221729	0	0.0207424	0	0.000570776
97	EP300	0.00990099	0.0315582	0.00915332	0.00977573	0.00440667	0.0165814	0.0160428	0.0354406	0.00973451	0	0.00769059	0.0111732	0.00839983	0	0.00675676	0.00332963	0.00654912	0.0288248	0.0807453	0.00655022	0.0616114	0.0359589
98	EPHA3	0	0.00591716	0.00114416	0.00287522	0.000944287	0.00681853	0.00334225	0.00670498	0.00353982	0	0.00724476	0.00837989	0.0138597	0	0.002079	0.00110988	0.00151134	0	0.0186335	0.00327511	0.00270819	0.0108447
99	EPHA7	0	0	0	0	0	0	0	0	0	0	0	0	0.000839983	0	0	0	0	0	0	0	0	0
100	EPHB1	0	0.00197239	0	0.00287522	0.000629525	0.00247947	0.0013369	0.000957854	0.00176991	0.0037594	0.00234062	0.00558659	0.00251995	0	0.0010395	0	0.00251889	0.00221729	0.0124224	0.00218341	0.00473934	0.00342466
101	ERBB2	0	0.035503	0.0251716	0.000575043	0.021876	0.0206106	0.026738	0.00478927	0	0	0.00546144	0	0.00209996	0	0.00467775	0.00499445	0.000503778	0.0243902	0.0124224	0.0010917	0.0765064	0.0222603
102	ERBB3	0	0.0157791	0.0148741	0	0.00865596	0.0164265	0.0220588	0.000957854	0.000884956	0	0.00144895	0	0.00209996	0	0.002079	0.00277469	0.00100756	0.0133038	0	0	0.0467163	0.0268265
103	ERBB4	0	0	0.00114416	0	0	0.00170463	0.00467914	0	0	0	0	0	0.000419992	0	0	0	0	0	0	0	0.000677048	0
104	ERCC2	0	0	0.0102975	0.00287522	0.00267548	0.00294437	0.00200535	0.00478927	0.00265487	0.0112782	0.00267499	0.0027933	0.00335993	0	0.0031185	0.00166482	0.00201511	0	0.0186335	0.00436681	0.0358835	0.00399543
105	ERRFI1	0	0	0.00572082	0	0.000472144	0.0013947	0	0.000957854	0.000884956	0.0037594	0.00156041	0	0.000419992	0	0.0010395	0	0.000503778	0.00221729	0	0	0.000677048	0.00456621
106	ESR1	0	0.00197239	0	0.00115009	0.0572867	0	0	0	0	0	0	0.00558659	0	0	0.00155925	0	0	0	0	0	0	0.0216895
107	FANCA	0	0.00788955	0.00228833	0.00460035	0.00409191	0.0055788	0.00334225	0.00478927	0.00442478	0.0075188	0.0042354	0	0.00167997	0.00516796	0.00467775	0.00554939	0	0.00665188	0.0310559	0.00436681	0.0108328	0.00570776
108	FANCC	0	0.00591716	0.00228833	0.00460035	0.00125905	0.00294437	0.000668449	0.00191571	0.00176991	0.0037594	0.0021177	0	0.00167997	0	0.004158	0.00221976	0.00151134	0.00221729	0	0.0010917	0.00270819	0.00285388
109	FANCD2	0	0.00197239	0.00114416	0.00172513	0.00173119	0.00309933	0.00334225	0.000957854	0	0.0037594	0.00234062	0.0027933	0.00461991	0	0.00519751	0.00221976	0.00100756	0.00886918	0.0248447	0.0010917	0.00812458	0.00913242
110	FANCL	0	0	0	0.000575043	0.000629525	0.00123973	0.00334225	0.000957854	0.000884956	0	0.00100312	0	0.00125997	0.00258398	0.00155925	0.00166482	0	0	0	0.0010917	0.0013541	0.00228311
111	FAS	0	0.00591716	0	0.00115009	0.000157381	0.00154967	0.0013369	0.000957854	0.000884956	0	0.000445831	0	0.00125997	0	0.00155925	0	0	0	0.00621118	0	0.0013541	0.00228311
112	FAT1	0	0.0276134	0.0102975	0.00460035	0.00393453	0.0116225	0.00935829	0.066092	0.0079646	0.0037594	0.0100312	0.027933	0.0121798	0.00258398	0.00155925	0.00388457	0.00352645	0.00886918	0.167702	0.00436681	0.0270819	0.0262557
113	FBXW7	0	0.0749507	0.0194508	0.00632547	0.00440667	0.0915853	0.0334225	0.0574713	0.0115044	0	0.00947392	0.00558659	0.0197396	0.0310078	0.0140333	0.00665927	0.00201511	0.0199557	0	0.00218341	0.0595802	0.124429
114	FGFR2	0	0	0.01373	0	0.00361977	0.00154967	0.00334225	0	0	0	0.000445831	0.0027933	0.00167997	0	0.00259875	0	0.000503778	0.00665188	0.0248447	0	0.00677048	0.0570776
115	FGFR3	0	0.00591716	0	0	0.00141643	0.0004649	0	0.0172414	0.00176991	0	0.00133749	0	0.000419992	0	0.000519751	0	0	0	0.0186335	0	0.229519	0
116	FGFR4	0	0	0.00114416	0.00460035	0.00220334	0.000309933	0	0	0	0	0	0	0.000419992	0	0	0.000554939	0.000503778	0	0	0	0	0
117	FH	0	0	0	0	0.000472144	0.0013947	0.0013369	0.00191571	0.0106195	0	0.00122604	0	0.00167997	0.00516796	0.000519751	0.000554939	0.000503778	0	0	0.0010917	0.00270819	0.00456621
118	FLCN	0	0.00197239	0.00343249	0.00115009	0.000786906	0.00898807	0.0013369	0.00383142	0.00530973	0	0.00133749	0.00558659	0.00125997	0	0.00259875	0	0.00100756	0.00443459	0.00621118	0.00436681	0.00338524	0.0125571
119	FOXL2	0	0	0	0	0.000629525	0	0.000668449	0	0	0	0.000557289	0	0	0	0	0	0	0	0.00621118	0	0.00270819	0
120	FOXO1	0	0.00394477	0	0.000575043	0.000944287	0.0009298	0	0	0.00353982	0	0.000334374	0	0.00125997	0	0.000519751	0.00110988	0	0	0	0	0.00203114	0.00285388
121	FOXP1	0	0	0	0.000575043	0.00141643	0.00123973	0	0	0	0	0.000222916	0.0027933	0.00251995	0	0.000519751	0	0	0	0	0	0.00406229	0
122	FUBP1	0	0	0	0.000575043	0.000786906	0.0032543	0.000668449	0	0.00176991	0.0075188	0.00111458	0	0.00293994	0.00258398	0.000519751	0	0.00453401	0.00221729	0	0	0.00473934	0.0114155
123	Fusion: ALK	0	0	0	0.0212766	0.047619	0	0	0	0	0	0.489691	0	0	0	0	0	0	0.16	0	0	0	0
124	Fusion: ERG	0	0	0	0.0531915	0	0	0	0	0	0	0	0	0	0	0	0	0.874126	0	0	0	0	0
125	Fusion: EWSR1	0	0	0	0.87234	0.047619	0	0	0	0	0	0	0	0	0	0	0	0.00699301	0.12	0	0	0	0
126	Fusion: FGFR2	0	0	0.972222	0.0106383	0.285714	0	0	0	0	0	0.0103093	0	0	0	0	0	0	0	0	0	0	0
127	Fusion: FGFR3	0	0	0.0277778	0	0.0952381	0	0	0	0	0	0.0154639	0	0	0	0	0	0.00699301	0	0	0	0	0
128	Fusion: NRG1	0	0	0	0	0	0	0	0	0	0	0.0154639	0	0	0	0	0	0	0	0	0	0	0
129	Fusion: NTRK1	0	0	0	0.0319149	0.190476	0	0	0	0	0	0.0103093	0	0	0	0	0	0	0	0	0.0625	0	0
130	Fusion: NTRK3	0	0	0	0.0425532	0.190476	0	0	0	0	0	0	0	0	0	0	0	0	0.72	0	0.0625	0	0
131	Fusion: RET	0	0	0	0	0	0	0	0	0	0	0.273196	0	0	0	0	0	0	0	0	0.875	0	0
132	Fusion: ROS1	0	0	0	0.0212766	0.047619	0	0	0	0	0	0.180412	0	0	0	0	0	0	0	0	0	0	0
133	Fusion: TMPRSS2	0	0	0	0	0.0952381	0	0	0	0	0	0.00515464	0	0	0	0	0	0.986014	0	0	0	0	0
134	GATA2	0	0	0	0	0	0	0	0	0	0	0.000111458	0.0027933	0	0	0	0	0	0	0	0	0	0
135	GATA3	0	0	0	0	0.00645263	0.000309933	0	0	0	0	0	0	0.00167997	0	0	0	0	0	0.00621118	0	0	0.000570776
136	GLI1	0	0	0	0	0.000157381	0.0009298	0	0	0	0	0.000222916	0	0	0	0	0	0	0	0.00621118	0	0	0.00171233
137	GNA11	0	0	0.00114416	0.000575043	0.000314762	0.000154967	0	0	0	0	0	0	0.0306594	0	0	0	0	0	0	0	0	0.000570776
138	GNAQ	0	0.00197239	0	0.000575043	0	0.000154967	0	0	0	0	0.000222916	0	0.0319194	0	0	0	0	0	0.00621118	0	0.000677048	0.00342466
139	GNAS	0	0.0138067	0.0125858	0.00460035	0.00157381	0.0295986	0.0200535	0	0.00176991	0.0150376	0.00746768	0.0027933	0.00545989	0.00258398	0.002079	0.0399556	0.00151134	0	0	0.0010917	0.00744753	0.00513699
140	GRIN2A	0	0.00197239	0.00228833	0.00172513	0.00141643	0.00263443	0.0013369	0.000957854	0.00176991	0.0037594	0.00256353	0.00837989	0.0117598	0	0.0010395	0.000554939	0.00201511	0.00221729	0.00621118	0	0.00338524	0.00513699
141	H3F3A	0	0	0	0.00345026	0	0	0	0	0	0	0	0	0	0	0	0	0	0	0	0	0	0
142	HNF1A	0	0.00197239	0.00343249	0.00172513	0.00220334	0.00821323	0.0026738	0.00383142	0	0	0.00178333	0.00558659	0.00377992	0	0.00259875	0.00166482	0.00201511	0	0.0186335	0	0.00406229	0.0194064
143	HRAS	0	0.00788955	0	0.00575043	0.003305	0.000619867	0.00200535	0.0287356	0	0.0037594	0.00156041	0.00837989	0.0142797	0	0.000519751	0.000554939	0.00806045	0.0576497	0.0496894	0.0502183	0.0372376	0.00285388
144	IDH1	0	0	0.141876	0.0172513	0.000944287	0.00449403	0	0.000957854	0	0.0037594	0.00445831	0	0.0214196	0	0	0.00332963	0.00654912	0.00443459	0	0.0010917	0.00203114	0.00114155
145	IDH1:p.R132C	0	0	0.106407	0.00862565	0.000472144	0.00433907	0	0.000957854	0	0.0037594	0.00200624	0	0.0188996	0	0	0.00221976	0.00302267	0	0	0	0.000677048	0.00114155
146	IDH2	0	0	0.02746	0.00517539	0.000157381	0.0013947	0.0013369	0.00670498	0	0.0037594	0.000891663	0	0.00167997	0	0.0010395	0.000554939	0	0.00221729	0	0	0.0013541	0.000570776
147	IGF1R	0	0	0	0	0	0	0	0	0	0	0.000111458	0	0	0	0	0	0	0	0	0	0	0
148	IKZF1	0	0	0	0	0	0.000154967	0	0	0	0	0	0	0.00671987	0	0	0	0	0	0.00621118	0	0	0
149	IL7R	0	0	0	0	0	0.0004649	0.0013369	0	0	0	0.000445831	0	0.00671987	0	0.000519751	0	0	0	0.00621118	0	0	0.000570776
150	INPP4B	0	0.00591716	0.00114416	0	0.000944287	0.0018596	0.000668449	0.000957854	0.000884956	0.0037594	0.0028979	0	0.000839983	0	0.00259875	0	0.00201511	0	0	0.0010917	0.000677048	0.0097032
151	IRF4	0	0	0	0	0	0	0	0	0	0	0	0	0	0	0	0	0	0	0.00621118	0	0	0
152	JAK1	0	0	0	0	0	0	0	0	0	0.018797	0	0	0	0	0	0	0	0	0	0	0	0
153	JUN	0	0.00197239	0	0	0.000157381	0.000154967	0	0	0	0	0.000222916	0	0	0	0	0	0	0	0	0	0.00270819	0
154	KDM5C	0	0.00591716	0.00457666	0.00230017	0.00314762	0.00340927	0.0040107	0.00287356	0.0566372	0.0037594	0.00869371	0	0.00755985	0.00258398	0.004158	0.00166482	0.00151134	0.00665188	0.0248447	0.0010917	0.00541638	0.0142694
155	KDM6A	0	0.0295858	0.00915332	0.00632547	0.00865596	0.00805827	0.0127005	0.0201149	0.0106195	0.0075188	0.00534998	0	0.00377992	0.00516796	0.00519751	0.0321865	0.0256927	0.0731707	0.0559006	0.0010917	0.235613	0.0108447
156	KDR	0	0.00197239	0	0	0	0.000774833	0	0.000957854	0	0	0.000111458	0	0.00671987	0	0	0.000554939	0	0	0.0124224	0	0	0.00114155
157	KEAP1	0	0.00986193	0.00686499	0.00172513	0.003305	0.0013947	0.00334225	0.00478927	0.0079646	0.0150376	0.0360009	0.0111732	0.00377992	0.00258398	0.00467775	0.00443951	0.000503778	0.00221729	0.00621118	0.00982533	0.00541638	0.00513699
158	KIT	0.00990099	0.00197239	0	0.000575043	0.000157381	0.00108477	0	0.00287356	0	0.0037594	0.000445831	0	0.0352793	0	0	0.000554939	0	0.00221729	0	0	0.000677048	0.000570776
159	KMT2A	0.0594059	0.0118343	0.0102975	0.00920069	0.00960025	0.0125523	0.0180481	0.00383142	0.0079646	0.0112782	0.00490415	0.00837989	0.0251995	0	0.00987526	0.00388457	0.0100756	0.00221729	0.0310559	0.00764192	0.0392688	0.0273973
160	KMT2C	0	0.0473373	0.020595	0.00345026	0.0390305	0.013947	0.0106952	0.0191571	0.0079646	0	0.00835934	0.0111732	0.0109198	0.00258398	0.00883576	0.0144284	0.0347607	0.0332594	0.0621118	0.00218341	0.0385917	0.0291096
161	KMT2D	0.00990099	0.108481	0.0251716	0.0149511	0.0129053	0.0357973	0.0441176	0.0967433	0.00707965	0.0150376	0.0239634	0.103352	0.0146997	0.0155039	0.022869	0.0216426	0.0423174	0.037694	0.21118	0.0163755	0.205823	0.114726
162	KNSTRN	0	0	0	0	0.000157381	0	0	0	0	0	0.000111458	0	0.00587988	0	0	0	0	0	0.00621118	0	0	0
163	KRAS	0	0.0887574	0.153318	0.0189764	0.00928549	0.458701	0.0581551	0.01341	0.0106195	0.0037594	0.303388	0.0335196	0.0180596	0	0.0904366	0.875139	0.00755668	0.00443459	0.00621118	0.0327511	0.0541638	0.176941
164	KRAS:p.G12C	0	0.00591716	0.00800915	0.00230017	0.00110167	0.0322331	0.0040107	0.00191571	0.000884956	0	0.127731	0.00558659	0.00125997	0	0.0031185	0.0110988	0	0	0	0.00218341	0.00473934	0.0131279
165	KRAS:p.G12D	0	0.025641	0.0606407	0.00632547	0.00173119	0.142569	0.019385	0.00383142	0.00442478	0	0.0419082	0.0167598	0.00629987	0	0.031185	0.374029	0.00151134	0	0	0.00327511	0.0209885	0.048516
166	KRAS:p.G12R	0	0.00394477	0.00228833	0.00172513	0.000472144	0.0055788	0.000668449	0	0	0	0.00378957	0	0.000839983	0	0.00519751	0.131521	0.00151134	0	0	0.0010917	0.00338524	0.000570776
167	KRAS:p.G12V	0	0.0177515	0.0411899	0.00230017	0.003305	0.0965442	0.00935829	0	0.00265487	0.0037594	0.0550602	0.00837989	0.000419992	0	0.0358628	0.276915	0.00100756	0.00221729	0.00621118	0.00764192	0.0121869	0.0542237
168	KRAS:p.G13D	0	0.0118343	0.0102975	0.000575043	0.000786906	0.074539	0.0106952	0.00191571	0	0	0.00958538	0	0.00251995	0	0.0031185	0.00554939	0	0.00221729	0	0	0.00270819	0.0234018
169	LZTR1	0	0	0.00114416	0	0.000472144	0.000309933	0	0	0	0	0.000111458	0.0027933	0.00167997	0	0	0	0.000503778	0	0.00621118	0	0	0.000570776
170	MAP2K1	0	0	0.00457666	0.00287522	0.000786906	0.00588873	0.0040107	0	0.00176991	0	0.00412394	0	0.0260395	0.00258398	0.0010395	0	0.00100756	0.00443459	0.00621118	0	0.00338524	0.000570776
171	MAP2K2	0	0	0	0	0.000157381	0	0	0	0	0	0.000111458	0	0	0	0	0	0	0	0	0	0	0
172	MAP2K4	0	0.00197239	0.00457666	0.000575043	0.0242367	0.00914303	0.00467914	0.000957854	0.00176991	0	0.0028979	0.00558659	0.000419992	0	0.00467775	0.00554939	0.00100756	0.00221729	0	0.00327511	0.00270819	0.00684932
173	MAP3K1	0.00990099	0.00788955	0.00228833	0.00287522	0.0568146	0.00821323	0.00868984	0.00287356	0.00265487	0	0.00200624	0	0.00335993	0	0.00519751	0.000554939	0.00302267	0.0110865	0	0.00327511	0.0013541	0.0268265
174	MAPK1	0	0.00197239	0	0	0	0.000154967	0	0.0143678	0	0	0.000334374	0	0	0	0	0	0	0	0	0	0.00203114	0.00114155
175	MED12	0	0	0.00343249	0.00230017	0.00125905	0.000774833	0.000668449	0	0	0	0.000222916	0	0	0	0	0	0.0105793	0	0	0	0.00270819	0.00228311
176	MEN1	0.039604	0.00197239	0.00228833	0.0080506	0.00865596	0.00480397	0.00467914	0.00287356	0.00353982	0.0112782	0.00401248	0.00558659	0.00545989	0.00516796	0.00155925	0.00110988	0.00100756	0.00221729	0.0372671	0.0207424	0.00541638	0.00399543
177	MET	0	0	0.00114416	0.000575043	0	0	0	0	0.0106195	0	0.0169416	0	0.000839983	0	0.000519751	0	0	0.00443459	0	0	0	0
178	MLH1	0	0.00788955	0.00572082	0.000575043	0.00125905	0.00991787	0.00534759	0.00670498	0.00530973	0	0.0021177	0.00558659	0.00293994	0.0103359	0.00363825	0.00110988	0.00201511	0.00221729	0.0310559	0.0010917	0.00541638	0.0194064
179	MSH2	0.049505	0.00591716	0.00343249	0.00632547	0.0025181	0.0105377	0.00534759	0.00383142	0.000884956	0.0037594	0.00245207	0.0027933	0.00125997	0	0.004158	0.00166482	0.00453401	0	0.0310559	0.00545852	0.0101557	0.0176941
180	MSH6	0.019802	0.00197239	0.00343249	0.00517539	0.00393453	0.0164265	0.00802139	0.000957854	0.00530973	0	0.00401248	0	0.00167997	0	0.00727651	0.00499445	0.00856423	0.00221729	0.0186335	0.010917	0.00677048	0.0428082
181	MTOR	0	0.00197239	0	0.00172513	0.000786906	0.00712847	0	0.00191571	0.0292035	0	0.00144895	0.0027933	0.00125997	0.00258398	0.000519751	0	0.00100756	0.00665188	0	0.0010917	0.00338524	0.0114155
182	MUTYH	0	0.00394477	0.00114416	0.00172513	0.00110167	0.0023245	0.00467914	0	0	0	0.00267499	0	0.00293994	0.00258398	0.0010395	0.00221976	0.00151134	0	0.00621118	0	0.00270819	0.00627854
183	MYC	0	0.00197239	0	0	0.000157381	0.000774833	0	0	0	0	0.000557289	0	0	0	0.00155925	0	0.000503778	0.0110865	0.00621118	0	0.000677048	0.00399543
184	MYCN	0	0	0	0	0	0	0	0.000957854	0	0	0.000222916	0	0	0	0	0.00110988	0	0	0.00621118	0.0010917	0	0.00856164
185	MYD88	0	0	0.00114416	0	0.000472144	0.000154967	0	0	0.000884956	0	0.00111458	0	0.000419992	0.00258398	0	0	0	0	0	0	0.000677048	0
186	NF1	0.0891089	0.0157791	0.0217391	0.0304773	0.0302172	0.0182861	0.0160428	0.0114943	0.00619469	0.0112782	0.0397905	0.0195531	0.126837	0.0103359	0.035343	0.00776915	0.00403023	0.0354767	0.068323	0.0251092	0.0216655	0.0542237
187	NF2	0	0.00986193	0.00572082	0.00977573	0.0025181	0.00201457	0.0026738	0.00574713	0.0522124	0.0037594	0.00668747	0.0027933	0.00881982	0.250646	0.00831601	0.00277469	0.00100756	0.00221729	0.0372671	0.010917	0.0101557	0.00627854
188	NFE2L2	0	0.0177515	0.00572082	0.00230017	0.00204596	0	0.00334225	0.0450192	0.0132743	0.0300752	0.0148239	0.00837989	0	0	0.00259875	0.00110988	0	0	0.0186335	0.00436681	0.013541	0.0268265
189	NFKBIA	0	0.00394477	0	0.00115009	0.00125905	0.0013947	0.000668449	0.00766284	0.000884956	0	0.00133749	0.00558659	0.000419992	0	0.00155925	0.00110988	0.00151134	0.00443459	0.00621118	0	0.00203114	0.000570776
190	NOTCH1	0	0	0	0.000575043	0	0.000154967	0.00200535	0.0105364	0	0	0	0	0	0	0	0.000554939	0	0	0.0310559	0	0.000677048	0
191	NOTCH2	0	0	0	0	0.000314762	0	0	0	0	0	0	0	0	0	0	0	0.000503778	0	0	0	0	0
192	NPM1	0	0.00197239	0	0.00172513	0.000786906	0.0023245	0.000668449	0.000957854	0.000884956	0	0.00111458	0.00558659	0.00167997	0	0.00155925	0.00166482	0.00201511	0.00443459	0	0.0010917	0.0013541	0.00114155
193	NRAS	0.00990099	0.00394477	0.0331808	0.0161012	0.000472144	0.0401364	0.00534759	0.00670498	0	0.0037594	0.00869371	0.00558659	0.251995	0.00258398	0.0155925	0.00499445	0.000503778	0.00665188	0.00621118	0.132096	0.00677048	0.0171233
194	NRAS:p.Q61K	0	0	0.00800915	0.0080506	0.000157381	0.0088331	0.000668449	0.00287356	0	0.0037594	0.00100312	0.0027933	0.0709786	0	0.00259875	0.00110988	0.000503778	0	0	0.0316594	0.00203114	0.00171233
195	NRAS:p.Q61R	0	0.00197239	0.00800915	0.00287522	0	0.0074384	0.00200535	0	0	0	0.00133749	0	0.098278	0.00258398	0.0109148	0.00277469	0	0	0	0.0971616	0.00203114	0.00342466
196	NUP93	0	0.00197239	0	0	0.00299024	0	0	0.00191571	0	0	0.000780205	0	0	0	0.000519751	0	0	0	0	0.00436681	0.00473934	0
197	PALB2	0.00990099	0.00591716	0.00457666	0.00172513	0.003305	0.00619867	0.00467914	0.00478927	0.00530973	0.0037594	0.00334374	0.00837989	0.00167997	0.00258398	0.00519751	0.00721421	0.00453401	0.00221729	0.0124224	0	0.00880162	0.00913242
198	PARP1	0	0.00197239	0.00228833	0	0.00173119	0.0018596	0	0	0	0	0.000557289	0	0.000839983	0	0.000519751	0	0.00352645	0	0.0124224	0.0010917	0.000677048	0.00228311
199	PAX5	0	0.00197239	0	0.000575043	0.000786906	0.00573377	0.0040107	0.00191571	0.000884956	0.0037594	0.000891663	0	0.00335993	0.00258398	0.002079	0.00110988	0.00302267	0	0.00621118	0	0.00203114	0.00684932
200	PBRM1	0.019802	0.0118343	0.0617849	0.00287522	0.00267548	0.0181311	0.0260695	0.00478927	0.223894	0.0037594	0.0103656	0.00558659	0.0172197	0.0129199	0.0031185	0.0155383	0.00403023	0.00221729	0.0372671	0.00218341	0.014218	0.0171233
201	PDGFRA	0	0	0	0.000575043	0.000157381	0	0	0	0	0	0	0	0.000839983	0	0	0	0	0	0	0	0	0
202	PGR	0	0	0	0	0	0	0	0	0	0	0	0	0.00167997	0	0	0	0	0	0.00621118	0	0	0.000570776
203	PIK3CA	0	0.284024	0.0526316	0.0310523	0.351904	0.16256	0.0641711	0.165709	0.0345133	0.0112782	0.0517165	0.0642458	0.0197396	0.00775194	0.0883576	0.0260821	0.0307305	0.10643	0.142857	0.0393013	0.201083	0.407534
204	PIK3CB	0	0	0.00114416	0.000575043	0.000314762	0.00123973	0	0	0.00353982	0	0.000668747	0	0.00167997	0	0	0	0.000503778	0	0.0124224	0.0010917	0.000677048	0.00114155
205	PIK3R1	0	0.0216963	0.00915332	0.00460035	0.0140069	0.0247947	0.0140374	0.01341	0.00973451	0.0037594	0.00668747	0.0027933	0.00713986	0.00258398	0.0161123	0.00277469	0.0191436	0.0221729	0.0248447	0.00327511	0.00541638	0.195776
206	PIK3R2	0	0.00197239	0	0	0.00157381	0.0018596	0.0013369	0.00191571	0	0	0.00111458	0	0.000839983	0	0.00155925	0.000554939	0.00201511	0.00221729	0.00621118	0.00218341	0.00203114	0.00799087
207	PMS2	0	0.00197239	0.00343249	0.00230017	0.00236072	0.00573377	0.0040107	0.000957854	0.00442478	0.0075188	0.00189478	0.00558659	0.00335993	0	0.000519751	0.00166482	0.00352645	0.00221729	0.0124224	0.00218341	0.00677048	0.0097032
208	POLD1	0	0	0.00343249	0.00172513	0.00141643	0.0060437	0.00601604	0.00191571	0	0.0037594	0.00178333	0	0.0050399	0	0.00155925	0.00221976	0.00100756	0	0.0186335	0.0010917	0.00338524	0.00856164
209	POLE	0	0.00986193	0.00343249	0.00230017	0.00267548	0.0083682	0.00534759	0.00287356	0.00176991	0.0037594	0.00334374	0.0027933	0.00671987	0	0.000519751	0.00110988	0.00604534	0	0.0186335	0.0010917	0.00812458	0.0245434
210	PPP2R1A	0	0.00591716	0.00228833	0.00115009	0.00157381	0.00573377	0.0040107	0.000957854	0.000884956	0.0037594	0.000891663	0	0.00629987	0.00258398	0.0150728	0	0.00352645	0.00886918	0.0248447	0.00218341	0.00203114	0.0833333
211	PPP6C	0	0.00197239	0.00114416	0.000575043	0.000629525	0.0009298	0	0.000957854	0	0	0.000445831	0	0.0109198	0	0.0010395	0.000554939	0.000503778	0	0.00621118	0	0	0.00171233
212	PREX2	0	0	0	0	0	0.000154967	0	0	0	0	0	0	0	0	0	0	0	0	0	0	0	0
213	PRKCI	0	0	0	0	0	0.0004649	0	0	0	0	0	0	0.00167997	0	0.000519751	0.000554939	0	0	0.00621118	0	0	0.00342466
214	PTCH1	0.00990099	0.0118343	0.00228833	0.0040253	0.00157381	0.0153417	0.00935829	0.00957854	0.00265487	0	0.00278645	0.0027933	0.00587988	0.0155039	0.00779626	0.00166482	0.00403023	0.00221729	0.0434783	0.00218341	0.00473934	0.0291096
215	PTEN	0	0.0571992	0.0194508	0.0287522	0.0609065	0.0412211	0.0213904	0.0478927	0.0469027	0.0150376	0.0237405	0.0810056	0.0592188	0.0258398	0.035343	0.00943396	0.0710327	0.0332594	0.0559006	0.0480349	0.0203114	0.419521
216	PTPN11	0	0.00197239	0	0.00115009	0.000786906	0.00309933	0.0013369	0	0	0.0037594	0.00200624	0.0027933	0.00293994	0	0.0010395	0	0	0.00443459	0	0	0.000677048	0
217	RAC1	0	0	0	0.00172513	0.000314762	0.000154967	0	0.000957854	0	0	0.000445831	0	0.0230995	0	0.000519751	0	0	0.00221729	0.0124224	0.0010917	0.0013541	0.000570776
218	RAD50	0	0.00788955	0.00114416	0.00230017	0.000944287	0.00774833	0.000668449	0.00287356	0.000884956	0.0037594	0.00245207	0	0.00251995	0	0.004158	0.00221976	0.00201511	0	0.0124224	0.0010917	0.00338524	0.0108447
219	RAD51	0	0.00197239	0	0	0.000157381	0.0013947	0.000668449	0.000957854	0.000884956	0	0.000222916	0	0.000419992	0	0.0010395	0	0	0.00221729	0	0.0010917	0.0013541	0.00114155
220	RAF1	0	0.00197239	0.00114416	0.00230017	0.000157381	0.00309933	0.0026738	0.000957854	0	0	0.00144895	0.0027933	0.00545989	0	0	0	0	0	0	0	0.00270819	0.000570776
221	RB1	0.0792079	0.0335306	0.0125858	0.0523289	0.0275417	0.0120874	0.0140374	0.0344828	0.00884956	0.0338346	0.038453	0.555866	0.0235195	0.00775194	0.02079	0.0194229	0.0282116	0.0221729	0.0869565	0.0163755	0.125931	0.0365297
222	RBM10	0	0	0.0125858	0.00115009	0.000786906	0.0060437	0.0013369	0.00191571	0.00176991	0.0037594	0.0403477	0.00837989	0.00587988	0	0.002079	0.0116537	0.000503778	0.00443459	0.0124224	0.0229258	0.0372376	0.00228311
223	RET	0	0	0	0	0.000314762	0	0	0	0	0	0	0	0	0	0	0	0	0	0	0.0655022	0	0
224	RHEB	0	0	0	0	0	0.000154967	0	0	0.00265487	0	0	0	0	0	0.000519751	0	0	0	0	0	0.0013541	0.00171233
225	RICTOR	0	0.00197239	0	0	0	0.000154967	0	0	0	0	0	0	0.000839983	0	0	0	0.000503778	0	0	0	0	0.00114155
226	RNF43	0.029703	0.00394477	0.0114416	0.000575043	0.000472144	0.0331629	0.0187166	0.00383142	0	0	0.00111458	0	0.00335993	0.00775194	0.00259875	0.036071	0.0105793	0	0.0124224	0.0010917	0.00677048	0.0399543
227	RPTOR	0	0	0	0	0	0.000154967	0	0	0	0	0	0	0	0	0	0	0.000503778	0	0.00621118	0	0.000677048	0.00114155
228	RUNX1	0	0.00394477	0.00114416	0.00172513	0.0250236	0.00247947	0.00601604	0.000957854	0.000884956	0	0.00245207	0	0.00461991	0	0.004158	0.00499445	0.00201511	0.0243902	0.00621118	0	0.0148951	0.00627854
229	SDHA	0.00990099	0.00394477	0.00228833	0.00172513	0.00220334	0.0018596	0.00200535	0.00191571	0.00353982	0	0.00167187	0.00558659	0.00209996	0	0.00155925	0.00221976	0	0	0.00621118	0.00327511	0.00406229	0.00399543
230	SDHB	0	0.00197239	0	0	0.000786906	0.000774833	0.00200535	0.000957854	0.000884956	0	0.000668747	0	0.000419992	0	0.00155925	0	0.000503778	0	0	0	0.000677048	0.00342466
231	SDHC	0.00990099	0.00394477	0	0	0.000314762	0.00123973	0	0	0	0	0.000557289	0	0	0	0	0	0.000503778	0.00221729	0	0	0.000677048	0.00171233
232	SDHD	0	0	0.00114416	0	0	0.000154967	0.0013369	0.000957854	0	0	0	0	0	0	0	0	0.000503778	0	0	0	0	0.00228311
233	SETD2	0.019802	0.0118343	0.00572082	0.0103508	0.00566572	0.013792	0.00802139	0.00574713	0.150442	0.0225564	0.0247436	0.00837989	0.0188996	0.0930233	0.0031185	0.00887902	0.00906801	0.0110865	0.0186335	0.00655022	0.0101557	0.0268265
234	SF3B1	0	0.00394477	0.0171625	0.000575043	0.015266	0.0004649	0.00200535	0.000957854	0.00530973	0.0150376	0.0028979	0	0.0411592	0.0103359	0	0.0116537	0.00503778	0.00443459	0	0	0.0196344	0.00114155
235	SMAD2	0.00990099	0.00394477	0.00114416	0.00230017	0.00173119	0.0136371	0.000668449	0	0.00176991	0.0037594	0.00189478	0.0027933	0.00209996	0	0.00155925	0.000554939	0.00503778	0	0	0.0010917	0.00270819	0.00684932
236	SMAD3	0	0	0.00228833	0	0.000629525	0.0088331	0.000668449	0.000957854	0.000884956	0	0.000222916	0	0.00125997	0	0	0.00610433	0.00151134	0	0.00621118	0.0010917	0.0013541	0.00399543
237	SMAD4	0	0.0295858	0.0697941	0.00172513	0.0100724	0.110336	0.0614973	0.00574713	0.00442478	0.0037594	0.0232947	0.00837989	0.00335993	0.00516796	0.0031185	0.169256	0.00151134	0	0.0559006	0	0.0115098	0.00913242
238	SMARCA4	0.019802	0.00788955	0.01373	0.00460035	0.00661001	0.0123973	0.0227273	0.00862069	0.0132743	0.0037594	0.0324342	0.0139665	0.0104998	0.00775194	0.0161123	0.0127636	0.00302267	0.00886918	0.0186335	0.00327511	0.0216655	0.027968
239	SMARCB1	0	0.00591716	0.00572082	0.0080506	0.00141643	0.00681853	0.00200535	0.00287356	0.0150442	0.0075188	0.00300936	0	0.0050399	0.00775194	0.000519751	0.00166482	0.00151134	0.0110865	0.00621118	0.00545852	0.00812458	0.00456621
240	SMO	0	0.00197239	0	0	0	0	0	0	0	0	0	0	0	0	0	0	0	0	0	0	0	0
241	SOCS1	0	0	0.00343249	0.000575043	0.000157381	0.0013947	0.00200535	0.000957854	0	0	0.000334374	0	0.000419992	0.00258398	0	0	0	0	0	0	0	0.00114155
242	SPEN	0.00990099	0.0157791	0.00228833	0.00172513	0.0116462	0.00619867	0.00334225	0.00766284	0	0.0037594	0.00267499	0.0027933	0.00839983	0.00258398	0.00675676	0.00221976	0.0151134	0.0110865	0	0.00218341	0.00473934	0.0171233
243	SPOP	0	0.00197239	0	0.000575043	0.00173119	0.0004649	0.0026738	0	0	0	0.000557289	0	0.00167997	0	0.002079	0.000554939	0.0866499	0.00221729	0	0	0.0013541	0.00913242
244	STAG2	0	0.00591716	0.00343249	0.00977573	0.00377715	0.00201457	0.0040107	0.00478927	0.0123894	0.0075188	0.00512706	0.00837989	0.00713986	0	0.00363825	0.00110988	0.00251889	0.00221729	0.00621118	0.00873362	0.0961408	0.0142694
245	STAT3	0	0	0	0	0	0	0	0.000957854	0	0.0037594	0	0	0	0	0	0	0	0	0	0	0	0.00114155
246	STK11	0.00990099	0.0394477	0.0228833	0.00115009	0.00818382	0.00542383	0.0167112	0.0124521	0.00265487	0.0037594	0.101315	0.00837989	0.0050399	0.00258398	0.00363825	0.0138735	0.00201511	0.00221729	0.0310559	0.00655022	0.00812458	0.010274
247	STK19	0	0	0	0.000575043	0	0	0	0	0	0	0	0	0.00461991	0	0	0	0	0	0	0	0	0
248	SUFU	0	0.00197239	0.00114416	0.00230017	0.00110167	0.00247947	0.0013369	0.00287356	0	0.0037594	0.000445831	0.0027933	0.00167997	0.00775194	0.0010395	0	0.000503778	0	0.00621118	0.0010917	0.0013541	0.00114155
249	TBX3	0	0	0	0	0.0242367	0.00387417	0.0026738	0.000957854	0	0.0037594	0.00200624	0	0.000839983	0	0.000519751	0.000554939	0.00604534	0.00221729	0.0124224	0.00436681	0.00203114	0.00570776
250	TERT	0.0594059	0.0433925	0.0354691	0.0523289	0.00456405	0.00526887	0.00200535	0.10249	0.0584071	0.360902	0.00869371	0.00558659	0.187736	0.0284238	0.00987526	0.00443951	0.00151134	0.0620843	0.186335	0.271834	0.387271	0.00742009
251	TET2	0.00990099	0.0118343	0.00686499	0.0040253	0.00267548	0.00805827	0.0120321	0.0124521	0.019469	0.0037594	0.0100312	0.0111732	0.0125997	0.0103359	0.00623701	0.00499445	0.00403023	0.00443459	0.0434783	0.00545852	0.0108328	0.0125571
252	TGFBR2	0	0.00986193	0.00572082	0.000575043	0.00141643	0.00712847	0.0106952	0.00766284	0.00176991	0	0.00278645	0	0.000419992	0	0.0010395	0.0110988	0.000503778	0	0.0186335	0	0.00338524	0.00399543
253	TNFRSF14	0.00990099	0	0	0	0.000157381	0.0009298	0.000668449	0	0.000884956	0	0.000111458	0	0.00125997	0	0.000519751	0	0	0	0	0	0.00270819	0
254	TOP1	0	0.00394477	0	0	0.000472144	0.00247947	0.0013369	0	0	0	0.000780205	0.0027933	0.00125997	0	0.0010395	0	0.00151134	0	0.0186335	0	0.0013541	0.00399543
255	TP53	0.316832	0.22288	0.311213	0.270845	0.422096	0.664187	0.721925	0.470307	0.128319	0.304511	0.51226	0.837989	0.197396	0.144703	0.738046	0.67869	0.321914	0.239468	0.84472	0.108079	0.440081	0.445205
256	TSC1	0	0.00591716	0.00915332	0.00632547	0.00409191	0.0065086	0.0040107	0.00574713	0.0327434	0.0150376	0.00523852	0.0027933	0.00755985	0	0.00155925	0.00221976	0.00100756	0.00221729	0	0.00327511	0.0731212	0.0171233
257	TSC2	0	0.00394477	0.00572082	0.00920069	0.00550834	0.00805827	0.00935829	0.00766284	0.0238938	0.0338346	0.0071333	0.0111732	0.00797984	0	0.0114345	0.00554939	0.00554156	0	0.0248447	0.00873362	0.0108328	0.0142694
258	U2AF1	0	0.00197239	0.00800915	0	0.000157381	0.0018596	0.000668449	0	0.000884956	0.0037594	0.0107	0	0.00167997	0.00258398	0	0.0099889	0.000503778	0	0	0.00218341	0.0108328	0.0136986
259	VHL	0	0.00197239	0.00114416	0.00115009	0.000472144	0.000774833	0.000668449	0	0.439823	0	0.00111458	0.0027933	0.00167997	0	0.000519751	0.00166482	0.00100756	0	0	0.0010917	0.00270819	0.000570776
260	XPO1	0	0	0	0	0.000786906	0.00216953	0	0	0	0	0	0	0	0	0.000519751	0	0.00100756	0	0	0	0.0013541	0.00856164
261	ZNRF3	0	0	0.00114416	0	0	0.00201457	0.000668449	0	0.00265487	0	0.000780205	0	0.000419992	0	0	0.000554939	0.000503778	0	0	0	0	0.00114155
