## Supplementary Table 11 for "DNA sequencing and gene-expression profiling assists in making a tissue of origin diagnosis in cancer of unknown primary"

### Sheet: Sheet1
Sup table 11. Putatively assigned TOO diagnoses for LP/HR-CUP and OncoTree classifications of T-CUP
CUP type	Class	Count	Proportion	Column1
HR/LP-CUP		49	1
	Adrenal	1	0.0204082
	Ampulla	1	0.0204082
	Bladder	1	0.0204082
	Breast	6	0.122449
	Cholangio	3	0.0612245
	Colorectal	4	0.0816327
	Gastric	3	0.0612245
	Kidney	1	0.0204082
	Lung	3	0.0612245
	Melanoma	3	0.0612245
	Mesothelioma	1	0.0204082
	Ovary/Fallopian tube	10	0.204082
	Pancreas	1	0.0204082
	Pancreatic NET	1	0.0204082
	Prostate	1	0.0204082
	Sarcoma	2	0.0408163
	SCC cutaneous	1	0.0204082
	SCC esophogastric	1	0.0204082
	SCC Penile	1	0.0204082
	SCC Thymus	1	0.0204082
	SCC Tonsil	1	0.0204082
	Thyroid	1	0.0204082
	Uterus	2	0.0408163
T-CUP		166	1
	AD CK7+CK20-	51	0.307229
	AD CK7+CK20+	22	0.13253
	AD CK7-CK20-	4	0.0240964
	AD CK7-CK20+CDX2+	8	0.0481928
	ADNOS	3	0.0180723
	NECNOS	1	0.0060241
	NETNOS	1	0.0060241
	PDC	42	0.253012
	SCC p16+	11	0.0662651
	SCCNOS	10	0.060241
	UDMN	12	0.0722892
Total		215
